# Genome-wide analysis identifies 66 variants underlying anatomical variation in human neuroendocrine structures and reveals links to testosterone

**DOI:** 10.1101/2024.08.01.24311295

**Authors:** Hannah Currant, Christopher Arthofer, Teresa Ferreira, Gwenaelle Douaud, Barney Hill, Samvida S Venkatesh, Nikolas A Baya, Duncan S Palmer, Saskia Reibe, Anje Moltke-Prehn, Tune H Pers, Andreas Bartsch, Jesper Andersson, Margaret F Lippincott, Yee-Ming Chan, Stephanie B Seminara, Thomas E Nichols, Christoffer Nellaker, Stephen Smith, Søren Brunak, Frederik J Lange, Cecilia M Lindgren

**Affiliations:** Nuffield Department for Population Health, University of Oxford, Old Road Campus, Oxford, OX3 7LF, UK; Big Data Institute, University of Oxford, Old Road Campus, Oxford, OX3 7LF, UK; Novo Nordisk Foundation Center for Protein Research, University of Copenhagen, Blegdamsvej, Copenhagen, 2200, Denmark; Oxford Centre for Functional MRI of the Brain, University of Oxford, John Radcliffe Hospital, Oxford, OX3 9DU, UK; Wellcome Centre for Human Genetics, University of Oxford, Old Road Campus, Oxford, OX3 7LF, UK; Novo Nordisk Foundation Center for Basic Metabolic Research, University of Copenhagen, Blegdamsvej, Copenhagen, 2200, Denmark; Department of Neuroradiology, University of Heidelberg, Im Neuenheimer Feld, Heidelberg, 69120, Germany; Reproductive Endocrine Unit, Massachusetts General Hospital, Fruit Street Gray, Boston, 02114, MA, USA; Harvard Center for Reproductive Medicine, Massachusetts General Hospital, Fruit Street Gray, Boston, 02114, MA, USA; Division of Endocrinology, Boston’s Children’s Hospital, Longwood Avenue, Boston, 02115, MA, USA

**Author notes:** Contributing authors. These authors contributed equally to this work (Hannah Currant, Christopher Arthofer, Frederik J Lange, Cecilia M Lindgren).

**Keywords:** endocrinology, brain anatomy, image-derived phenotypes, genetic association studies

## Abstract

The hypothalamus, pituitary gland and olfactory bulbs are neuroanatomical structures key to the regulation of the endocrine system. Variation in their anatomy can affect the function of the reproductive system. To investigate this relationship, we extracted four largely unexplored phenotypes from 34,834 individuals within UK Biobank by quantifying the volume of the hypothalamus, pituitary gland and olfactory bulbs using multi-modal magnetic resonance imaging. Genome-wide association studies of these phenotypes identified 66 independent common genetic associations with endocrine-related neuroanatomical volumes (***P <* 5 *×* 10*^−^*^8^**), five of which had a prior association to testosterone levels, representing enrichment of testosterone-associated SNPs over random chance (***P*** -value = **9.89 *×* 10*^−^*^12^**). Exome-wide rare variant burden analysis identified *STAB1* as being significantly associated with hypothalamus volume ( ***P* = 3.78 *×* 10*^−^*^7^**), with known associations to brain iron levels. Common variants associated with hypothalamic grey matter volume were also found to be associated with iron metabolism, in which testosterone plays a key role. These results provide initial evidence of common and rare genetic effects on both anatomical variation in neuroendocrine structures and their function in hormone production and regulation. Variants associated with pituitary gland volume were enriched for gene expression specific to theca cells, responsible for testosterone production in ovaries, suggesting shared underlying genetic variation affecting both neuroanatomical and gonadal endocrine tissues. Cell-type expression enrichment analysis across hypothalamic cell types identified tanycytes to be associated (***P* = 1.69 *×* 10*^−^*^3^**) with olfactory bulb volume associated genetic variants, a cell type involved in release of gonadotropin-releasing hormone into the bloodstream. Voxel-wise analysis highlighted associations between the variants associated with pituitary gland volume and areas of intracranial venous drainage involved in hormonal release into the blood circulation. Together, our results suggest a shared role of genetics impacting both the anatomy and function of neuroendocrine structures within the reproductive system in their production and release of reproductive hormones.
