## supplementary tables for "Genome-wide analysis identifies 66 variants underlying anatomical variation in human neuroendocrine structures and reveals links to testosterone": A1 - brain_epi.xlsx

### Sheet: Sheet1
		Hypothalamus	Pituitary Gland	Olfactory Bulb	Hypothalamic Grey Matter
All		466.16 ± 50.84	268.02 ± 64.15	62.68 ± 17.55	456.31 ± 62.06
Age	45-55	475.42 ± 51.83	270.28 ± 73.22	60.88 ± 17.68	471.61 ± 61.86
	55-65	467.61 ± 50.70	266.88 ± 62.39	62.05 ± 17.05	464.96 ± 59.86
	65-75	461.88 ± 50.10	267.73 ± 61.53	63.80 ± 17.46	445.40 ± 60.53
	75-85	455.17 ± 48.28	271.26 ± 63.14	65.33 ± 20.84	419.34 ± 62.27
Sex	Female	439.51 ± 39.97	267.53 ± 57.39	58.23 ± 13.20	434.69 ± 53.16
	Male	496.21 ± 44.66	268.57 ± 71.00	67.71 ± 20.29	480.71 ± 62.33
