## supplementary tables for "Genome-wide analysis identifies 66 variants underlying anatomical variation in human neuroendocrine structures and reveals links to testosterone": A2 - mega_volume_results_table_paper_edit.xlsx

### Sheet: mega_volume_results_table_paper
GENE	ID	CHROM	GENPOS	ALLELE0	ALLELE1	A1FREQ	INFO	N	BETA_HT	BETA_HT_GM	BETA_PG	BETA_OB	SE_HT	SE_HT_GM	SE_PG	SE_OB	P_HT	P_HT_GM	P_PG	P_OB
LMX1A	rs17468805	1	165319539	C	T	0.7105	0.98474	34834	0.00554194	0.0086089	0.0476123	0.00345537	0.00811868	0.00812963	0.00817014	0.00827505	0.494849	0.289621	5.62276586979424e-09	0.676265
STX6	rs1044595	1	180943529	T	C	0.398227	0.994568	34834	-0.0412113	-0.0496866	0.0055779	0.00332236	0.00749802	0.00750814	0.00754555	0.00764244	3.87873402584402e-08	3.64837944295871e-11	0.459767	0.663761
STX6	rs35306826	1	180956936	A	T	0.407534	0.98289	34834	-0.0408164	-0.050955	0.00368655	0.00543464	0.00751644	0.00752658	0.00756408	0.00766122	5.62665128067507e-08	1.28795295541997e-11	0.625992	0.478095
CD46	rs7550273	1	207912179	C	G	0.594716	0.998249	34834	-0.0291811	-0.0424008	-0.00228192	0.000942833	0.00749848	0.00750859	0.007546	0.00764291	9.95818063881042e-05	1.63297674480454e-08	0.762346	0.901822
MYCN	rs13036041	2	16124067	G	T	0.891181	0.962316	34834	0.0127334	0.000956872	0.124016	-0.00682008	0.0119818	0.0119731	0.0120524	0.0122074	0.287907	0.936302	7.83790508535619e-25	0.576377
MYCN	rs72772496	2	16430349	C	T	0.919451	0.911142	34834	-0.00502156	0.0041564	0.0127938	0.0856726	0.0141382	0.0141279	0.0142215	0.0144044	0.722459	0.768606	0.368327	2.72019476198437e-09
IKZF2	rs17275231	2	213807630	T	C	0.766062	0.993222	34834	0.0027715	0.0148773	-0.0486892	-0.000743412	0.00869686	0.0086905	0.00874805	0.00886061	0.74997	0.0869141	2.61065810616156e-08	0.933135
PAX3	rs1430660	2	223120947	A	G	0.875713	0.988015	34834	-0.0264613	-0.0259042	-0.00455514	-0.0646446	0.0112113	0.0112031	0.0112773	0.0114224	0.0182633	0.0207654	0.686272	1.51851819487822e-08
	3:13765713_AT_A	3	13765713	A	AT	0.566048	0.994834	34834	-0.0430692	-0.0294447	-0.00169014	-0.011812	0.00746854	0.00747543	0.00752407	0.0076131	8.0814632064159e-09	8.18690969559906e-05	0.822267	0.120775
GBE1	rs1583673	3	81161078	T	C	0.656814	0.995491	34834	0.0427082	0.025181	-0.00133758	0.0142673	0.00776616	0.00777333	0.00782391	0.00791648	3.81390613226756e-08	0.00119776	0.864255	0.0715089
RUVBL1	rs2955122	3	127901726	G	C	0.832165	0.939876	34834	-0.0166206	-0.00944043	0.00671009	-0.0784384	0.0101135	0.0101228	0.0101887	0.0103093	0.1003	0.351033	0.510164	2.7720432375777e-14
AFAP1	rs9994626	4	7930262	A	G	0.573878	0.978891	34834	-0.0548613	-0.0370064	0.00023942	0.00284187	0.00751857	0.0075724	0.00756381	0.00765799	2.94713479560874e-13	1.02381149181925e-06	0.974749	0.710564
PDCL2	rs11945489	4	56463775	T	C	0.71321	0.988777	34834	-0.0230905	-0.0515335	-0.00315226	0.0133582	0.00818991	0.00824856	0.00823919	0.00834179	0.00481149	4.16850186367806e-10	0.702021	0.109297
REST	rs11941568	4	57761839	G	A	0.60408	0.985127	34834	0.0449148	0.0370013	0.0184449	0.00505157	0.00758855	0.00764288	0.00763421	0.00772927	3.24369491507803e-09	1.29008997368887e-06	0.0156881	0.513393
BANK1	rs200537727	4	102681040	T	C	0.958638	0.704605	34834	0.0255491	-0.265096	-0.0210586	0.0341975	0.0220006	0.0221581	0.022133	0.0224086	0.245523	5.49794005063594e-33	0.341372	0.126988
SLC39A8	rs112519623	4	103184239	A	G	0.983981	1	34834	-0.0129026	-0.201599	0.0128226	-0.0198342	0.029281	0.0294906	0.0294572	0.029824	0.659468	8.14141700570775e-12	0.663347	0.506023
SLC39A8	rs13107325	4	103188709	T	C	0.929652	1	34834	0.020754	-0.366483	0.0273892	0.0336678	0.014422	0.0145253	0.0145088	0.0146895	0.150137	1.84501541917944e-140	0.0590582	0.0219074
SLC39A8	rs537107181	4	103293738	C	T	0.988234	0.67075	34834	0.00427151	-0.442443	0.0254079	0.0343951	0.0416272	0.0419252	0.0418776	0.0423991	0.91827	4.91247100450332e-26	0.544038	0.417237
HHIP	rs11733975	4	145386473	C	T	0.698981	0.995875	34834	0.0479634	0.035403	-0.00421957	0.00409745	0.0080643	0.00812204	0.00811282	0.00821384	2.72063324091429e-09	1.30728416305329e-05	0.602986	0.617887
ZBED3	rs7708285	5	76425867	A	G	0.312252	1	34834	0.043278	0.0257251	-0.00100866	0.00740315	0.00791838	0.00791916	0.00797249	0.00807742	4.61572578526967e-08	0.0011603	0.899322	0.359392
MACROH2A1	rs609385	5	134597267	T	C	0.567635	1	34834	0.0123948	0.000131881	0.0575406	0.00609624	0.0074071	0.00740783	0.00745772	0.00755587	0.094254	0.985796	1.20448112857318e-14	0.41977
SLC17A2	rs80215559	6	25918225	C	T	0.924399	1	34834	0.066902	0.0789664	-0.0104689	0.0212424	0.0140008	0.013997	0.0141405	0.0142457	1.76660721578722e-06	1.6842245750827e-08	0.459086	0.135925
PKHD1	rs9382005	6	51607771	G	C	0.570652	0.997235	34834	-0.00954487	0.00858652	-0.0211371	0.0445669	0.00746898	0.00746696	0.00754348	0.00759964	0.201272	0.25017	0.0050782	4.50920520875653e-09
COL21A1	rs141135345	6	56106431	AC	A	0.587405	0.979573	34834	-0.0507625	-0.0419612	-0.00871244	-0.000625467	0.00755721	0.00755517	0.0076326	0.00768942	1.85395846398331e-11	2.79247954127942e-08	0.253671	0.935171
COL21A1	rs3857615	6	56111970	C	T	0.583912	0.998534	34834	-0.0502776	-0.0406623	-0.00797934	0.00124632	0.00748186	0.00747984	0.0075565	0.00761275	1.81802562377427e-11	5.44114124780476e-08	0.290988	0.869956
FOXO3	rs9398171	6	108983527	T	C	0.292405	0.996491	34834	-0.0348392	-0.0452179	-0.00899445	-0.0194697	0.00807581	0.00807363	0.00815637	0.00821709	1.60313464624695e-05	2.13510874825475e-08	0.270135	0.0178164
CENPW	rs2184968	6	126760994	C	T	0.548783	0.998785	34834	-0.0255706	-0.0090227	-0.15531	-0.0242874	0.0073702	0.00736821	0.00744372	0.00749914	0.000521507	0.220747	1.12356965136438e-96	0.0012008
HIVEP2	rs6925325	6	143188247	A	G	0.696905	1	34834	-0.0448134	-0.035707	0.00750094	0.00927293	0.00804205	0.00803988	0.00812227	0.00818274	2.51281201515832e-08	8.94458097349641e-06	0.355745	0.257117
LRP11	rs4870049	6	150158194	T	G	0.649394	1	34834	-0.0714135	-0.0563739	0.00414688	0.0086952	0.00773847	0.00773639	0.00781567	0.00787385	2.7478941531024e-20	3.17321866383614e-13	0.595706	0.269457
LRP11	rs2184370	6	150164378	A	G	0.650216	0.994903	34834	-0.0699485	-0.0567978	0.00461617	0.00944437	0.00774864	0.00774655	0.00782594	0.0078842	1.76116481326356e-19	2.26725307714517e-13	0.555288	0.230961
	rs111941793	6	169310484	A	G	0.723665	0.957784	34834	-0.0654943	-0.0391995	-0.00490801	-0.00564626	0.00840591	0.00840364	0.00848976	0.00855296	6.62369002243107e-15	3.09235966540911e-06	0.56319	0.509156
THBS2	rs10945391	6	169588360	A	G	0.496385	0.98515	34834	-0.0447814	-0.0324535	-0.00772528	0.00423591	0.00743829	0.00743628	0.00751249	0.00756842	1.73988282075831e-09	1.27582174512735e-05	0.303797	0.575696
SEC61G	rs151057105	7	54944920	T	C	0.906197	0.987203	34834	-0.0709702	-0.0471149	0.0232315	-0.0014886	0.0126627	0.0126701	0.0127558	0.0129017	2.08655578375221e-08	0.000200327	0.0685693	0.908144
RNF32	rs7808966	7	156303612	C	A	0.378725	1	34834	0.00791837	0.00192678	0.0476561	0.0135284	0.00757347	0.00757786	0.00762915	0.00771642	0.295773	0.799291	4.19556061592172e-10	0.0795683
PPP3CC	rs7005505	8	22276393	C	T	0.648393	0.996744	34834	0.0111521	0.0661262	-0.0069286	0.000128011	0.00769285	0.00770012	0.00775218	0.00784452	0.147149	8.87360310778668e-18	0.37145	0.98698
CCDA2	rs13254791	8	25360711	T	G	0.33483	0.999357	34834	-0.00401422	-0.00218179	-0.0498094	-0.00568573	0.00781275	0.00782013	0.00787301	0.00796678	0.607389	0.780247	2.50616695899455e-10	0.475426
SNX31	rs1693564	8	101681163	C	T	0.565942	0.982363	34834	-0.0442708	-0.0265811	-0.00437896	-0.00385435	0.00746706	0.00747411	0.00752465	0.00761428	3.05126550993593e-09	0.000375941	0.560601	0.612716
ANGPT1	rs5893855	8	108394765	GA	G	0.418933	0.99281	34834	-0.00431664	0.000903544	0.0443779	0.00394811	0.00752726	0.00753437	0.00758531	0.00767566	0.566328	0.904544	4.90094693257551e-09	0.606995
UTP23	rs10090331	8	117469041	G	A	0.206052	0.983236	34834	-0.0122214	-0.0035404	0.0073996	-0.0640409	0.00916368	0.00917233	0.00923435	0.00934435	0.182311	0.699507	0.422951	7.20941457164424e-12
CCN3	rs199556490	8	120420433	TA	T	0.777522	0.994715	34834	-0.0603182	-0.041388	0.00594939	0.00204935	0.00886229	0.00887066	0.00893064	0.00903702	1.0023052380779e-11	3.07545941306789e-06	0.505298	0.8206
MYC	rs5894949	8	129697863	AG	A	0.240905	0.989131	34834	-0.00733688	-0.00145679	0.0543213	0.0220514	0.00864595	0.00865411	0.00871263	0.00881641	0.396108	0.86632	4.5243896476783e-10	0.0123783
GSDMC	rs35236492	8	130633353	A	T	0.723656	0.980476	34834	2.43543e-05	0.00848689	-0.025106	-0.071739	0.0082959	0.00830373	0.00835988	0.00845946	0.997658	0.306754	0.00267202	2.24543247798399e-17
ABO	rs782134971	9	136139907	G	GAAACTGCC	0.749066	0.997729	34834	-0.0252636	-0.0539344	0.00574654	-0.00888076	0.00849748	0.0085071	0.00855539	0.00866284	0.00294836	2.29879370926401e-10	0.501784	0.30529
NDUFB8	rs2495732	10	102357780	C	T	0.783383	0.992762	34834	0.0490201	0.0452407	0.0165181	0.0200357	0.00892906	0.00893981	0.00899168	0.009104	4.02059196130213e-08	4.17965080955146e-07	0.0662034	0.0277536
RAB3IL1	rs174478	11	61678576	G	T	0.580051	1	34834	0.044768	0.025902	0.00917091	-0.00252085	0.00746924	0.00745593	0.00749325	0.00758523	2.05182350197641e-09	0.000512743	0.220994	0.739634
ADAMTS8	rs11222085	11	130275749	C	T	0.808779	1	34834	-0.115065	-0.0793335	-0.00519569	0.00714815	0.00939437	0.00937762	0.00942456	0.00954025	1.71474679579013e-34	2.6767018556259e-17	0.581433	0.453699
ADAMTS8	rs3740888	11	130278210	T	C	0.396485	0.994325	34834	0.123284	0.0934946	0.00343657	0.0111505	0.00756238	0.00754889	0.00758668	0.00767981	9.49729657362428e-60	3.14267882987925e-35	0.650567	0.146521
ADAMTS8	rs34248430	11	130288797	ACCT	A	0.283854	0.962626	34834	0.142791	0.100739	0.00592184	0.0143004	0.00832899	0.00831414	0.00835576	0.00845832	6.98232404077162e-66	8.62779862488363e-34	0.478502	0.0908971
CCND2	rs76895963	12	4384844	G	T	0.979538	0.824997	34834	-0.0626258	-0.0572117	-0.24309	-0.0569216	0.0285594	0.0285843	0.02879	0.0291505	0.0283198	0.0453378	3.07822244122262e-17	0.0508581
SLC11A2	rs2269686	12	51403899	A	G	0.849112	0.985828	34834	-0.0455011	-0.0600597	0.0030043	0.00405855	0.010314	0.010323	0.0103973	0.0105275	1.02607711150807e-05	5.95374184972622e-09	0.772618	0.699852
PPM1A	rs10220706	14	60800986	C	A	0.69524	0.985824	34834	-0.000331363	-0.00112778	-0.0565797	-0.0132644	0.00803509	0.00804397	0.0080962	0.00819613	0.967105	0.888501	2.77971326775929e-12	0.105582
MCTP2	rs12914571	15	95300976	G	T	0.569843	0.988777	34834	-0.0257407	-0.0151206	0.0660647	-0.00978584	0.00746505	0.00747242	0.00752851	0.00761374	0.00056443	0.04302	1.70490427599289e-18	0.198692
DERPC	rs35857733	16	69191499	C	T	0.576431	0.99269	34834	-0.0358769	-0.0415527	-0.00710578	-0.0145467	0.00744059	0.00744617	0.00749911	0.00758316	1.42288565172574e-06	2.3994405828333e-08	0.343358	0.0550744
SGSM2	rs2429905	17	2264774	T	C	0.289665	0.975297	34834	0.00201151	-0.0133978	-0.0563957	-0.0029069	0.00821807	0.0082196	0.0082757	0.00837641	0.806638	0.103106	9.4514839244073e-12	0.728566
CORO6	rs554776665	17	28093038	CAA	C	0.726358	0.897774	34834	0.0490418	0.0374872	0.00229126	-0.000440616	0.00870157	0.00870319	0.00876259	0.00886922	1.74080449729094e-08	1.6526466210068e-05	0.793721	0.960378
TEFM	rs6505216	17	29206421	T	G	0.767162	0.918552	34834	0.0146446	0.0065992	0.0507078	-0.000315452	0.00904803	0.00904971	0.00911148	0.00922236	0.105546	0.465869	2.6175199473858e-08	0.972714
	17:42299064_GGT_G	17	42299064	G	GGT	0.66906	0.852609	34834	0.00764746	-0.000904467	0.0474037	0.00949897	0.00849402	0.0084956	0.00855358	0.00865768	0.367942	0.915215	2.9909558335741e-08	0.272566
MAP2K6	rs8072878	17	67718555	G	A	0.661504	0.731123	34834	-0.0503572	-0.0338595	-0.0034188	-0.0100692	0.00907435	0.00907604	0.00913798	0.00924919	2.86648715499727e-08	0.000190985	0.708308	0.276303
WDR88	rs3786933	19	33602881	T	C	0.750198	0.996658	34834	0.0515189	0.0340279	0.0096318	0.0347385	0.00849341	0.00849684	0.00854707	0.0086517	1.31337879452022e-09	6.20768970029698e-05	0.25978	5.93895452683502e-05
TMEM190	rs4806665	19	55887666	A	G	0.488288	0.998968	34834	-0.0423457	-0.0235554	0.00140341	-0.00225174	0.00732438	0.00732734	0.00737065	0.00746088	7.40491367553398e-09	0.00130569	0.848992	0.762799
FOXA2	rs6113570	20	22165825	A	G	0.65582	0.987168	34834	-0.0162189	-0.00155577	-0.064898	-0.00639853	0.00775764	0.00776513	0.00782199	0.00791148	0.0365553	0.841204	1.06880874857773e-16	0.41865
PITPNB	rs142121339	22	28675435	C	T	0.979841	0.987628	34834	0.111685	0.167832	-0.0340112	0.0488518	0.0263683	0.0263961	0.0265395	0.0268761	2.27965958553587e-05	2.04093888426124e-10	0.200008	0.0691146
H1-0	rs5750495	22	38179120	A	T	0.307531	0.996862	34834	0.047347	0.0306268	-0.0142972	0.0202666	0.0079733	0.0079817	0.00802508	0.00812687	2.88177453920471e-09	0.000124486	0.0748204	0.0126392
EIF3L	rs2413486	22	38237562	A	C	0.579022	0.906645	34834	0.0303068	0.0427354	-0.0148159	0.00609065	0.00782031	0.00782856	0.0078711	0.00797093	0.000106454	4.79049068470216e-08	0.059793	0.444803
PJA1	rs5937160	23	68381787	C	T	0.23287	0.999144	34792	-0.0397026	-0.0185119	-0.000691124	-0.00774789	0.00720332	0.00721085	0.00725812	0.00734914	3.55344829045671e-08	0.0102516	0.924139	0.291765
F8	rs150573249	23	154260251	A	AT	0.230049	0.943583	32856	-0.0475078	-0.0255504	-0.00708366	-0.0166054	0.00741613	0.00742388	0.00747255	0.00756626	1.49375716002295e-10	0.000578163	0.343151	0.0281877
