## supplementary tables for "Genome-wide analysis identifies 66 variants underlying anatomical variation in human neuroendocrine structures and reveals links to testosterone": A3 - mega_table_assoc_prep_select_paper_edit.xlsx

### Sheet: mega_table_assoc_prep_select_pa
GENE	ID	CHROM	Phenotype	P	Reproductive traits	Brain-related phenotypes
STX6	rs1044595	1	HT	3.87873402584402e-08	Age at menopause, Had menopause	Brain intensity contrast, Brain region volumes
	3:13765713_AT_A	3	HT	8.0814632064159e-09
GBE1	rs1583673	3	HT	3.81390613226756e-08
AFAP1	rs9994626	4	HT	2.94713479560874e-13		Brain morphology
REST	rs11941568	4	HT	3.24369491507803e-09	Total testosterone levels
HHIP	rs11733975	4	HT	2.72063324091429e-09
ZBED3	rs7708285	5	HT	4.61572578526967e-08
COL21A1	rs3857615	6	HT	1.81802562377427e-11		Vertex-wise cortical thickness
HIVEP2	rs6925325	6	HT	2.51281201515832e-08
LRP11	rs4870049	6	HT	2.7478941531024e-20
	rs111941793	6	HT	6.62369002243107e-15
THBS2	rs10945391	6	HT	1.73988282075831e-09
SEC61G	rs151057105	7	HT	2.08655578375221e-08		Brain morphology, Brain region volumes
SNX31	rs1693564	8	HT	3.05126550993593e-09
CCN3	rs199556490	8	HT	1.0023052380779e-11
NDUFB8	rs2495732	10	HT	4.02059196130213e-08
RAB3IL1	rs174478	11	HT	2.05182350197641e-09	Sex hormone-binding globulin levels
ADAMTS8	rs11222085	11	HT	1.71474679579013e-34
ADAMTS8	rs34248430	11	HT	6.98232404077162e-66		Brain shape segment
CORO6	rs554776665	17	HT	1.74080449729094e-08
MAP2K6	rs8072878	17	HT	2.86648715499727e-08
WDR88	rs3786933	19	HT	1.31337879452022e-09
TMEM190	rs4806665	19	HT	7.40491367553398e-09
H1-0	rs5750495	22	HT	2.88177453920471e-09	Sex hormone-binding globulin levels
PJA1	rs5937160	23	HT	3.55344829045671e-08	Menarche, Relative age of first facial hair, Relative age voice broke
F8	rs150573249	23	HT	1.49375716002295e-10
LMX1A	rs17468805	1	PG	5.62276586979424e-09
MYCN	rs13036041	2	PG	7.83790508535619e-25
IKZF2	rs17275231	2	PG	2.61065810616156e-08	Age at first sexual intercourse
MACROH2A1	rs609385	5	PG	1.20448112857318e-14
CENPW	rs2184968	6	PG	1.12356965136438e-96	Menarche, Sex hormone-binding globulin levels, Testosterone levels
RNF32	rs7808966	7	PG	4.19556061592172e-10	Testosterone levels
CDCA2	rs13254791	8	PG	2.50616695899455e-10
ANGPT1	rs5893855	8	PG	4.90094693257551e-09		Brain connectivity
MYC	rs5894949	8	PG	4.5243896476783e-10
CCND2	rs76895963	12	PG	3.07822244122262e-17	Gestational diabetes, Sex hormone-binding globulin levels, Testosterone levels
PPM1A	rs10220706	14	PG	2.77971326775929e-12	Menarche, Testosterone levels
MCTP2	rs12914571	15	PG	1.70490427599289e-18
SGSM2	rs2429905	17	PG	9.4514839244073e-12
TEFM	rs6505216	17	PG	2.6175199473858e-08
	17:42299064_GGT_G	17	PG	2.9909558335741e-08
FOXA2	rs6113570	20	PG	1.06880874857773e-16
MYCN	rs72772496	2	OB	2.72019476198437e-09		Brain morphology, Brain region volume, Cortical surface area, Cortical thicknes
PAX3	rs1430660	2	OB	1.51851819487822e-08
RUVBL1	rs2955122	3	OB	2.7720432375777e-14	Menarche, Endometrial cancer, Prostate cancer
PKHD1	rs9382005	6	OB	4.50920520875653e-09
UTP23	rs10090331	8	OB	7.20941457164424e-12
GSDMC	rs35236492	8	OB	2.24543247798399e-17
STX6	rs35306826	1	HT-GM	1.28795295541997e-11	Age at menopause, Ever used hormone-replacement therapy, Had menopause	Brain intensity contrast, Brain region volumes
CD46	rs7550273	1	HT-GM	1.63297674480454e-08
PDCL2	rs11945489	4	HT-GM	4.16850186367806e-10
BANK1	rs200537727	4	HT-GM	5.49794005063594e-33	Sex hormone-binding globulin levels
SLC39A8	rs112519623	4	HT-GM	8.14141700570775e-12
SLC39A8	rs13107325	4	HT-GM	1.84501541917944e-140		Brain connectivity, Brain intensity, Brain region volumes, Cognitive performance, Cortical thickness, Intelligence, Parkinsons, Schizophrenia
SLC39A8	rs537107181	4	HT-GM	4.91247100450332e-26
SLC17A2	rs80215559	6	HT-GM	1.6842245750827e-08	Sex hormone-binding globulin levels
COL21A1	rs141135345	6	HT-GM	2.79247954127942e-08
FOXO3	rs9398171	6	HT-GM	2.13510874825475e-08		Brain morphology, Cognitive performace, Intelligence, Schizophrenia
LRP11	rs2184370	6	HT-GM	2.26725307714517e-13
PPP3CC	rs7005505	8	HT-GM	8.87360310778668e-18
ABO	rs782134971	9	HT-GM	2.29879370926401e-10
ADAMTS8	rs3740888	11	HT-GM	3.14267882987925e-35		Brain connectivity, Cortical thickness
SLC11A2	rs2269686	12	HT-GM	5.95374184972622e-09
DERPC	rs35857733	16	HT-GM	2.3994405828333e-08
PITPNB	rs142121339	22	HT-GM	2.04093888426124e-10
EIF3L	rs2413486	22	HT-GM	4.79049068470216e-08
