## supplementary tables for "Genome-wide analysis identifies 66 variants underlying anatomical variation in human neuroendocrine structures and reveals links to testosterone": A4 - ldsc_results.xlsx

### Sheet: ldsc_all_zp
GWAS Phenotype	lambdaGC	ldscIntercept	ldscinterceptSE	ldscRatio	ldscRatioSE	ldscinterceptP
HT	1.1459	1.0175	0.0086	0.0884	0.0437	0.0209313
PG	1.0957	1.0132	0.0075	0.089	0.0507	0.0392039
OB	1.0772	1.013	0.0061	0.1439	0.0675	0.0165385
HTGM	1.1333	1.0019	0.0074	0.0105	0.041	0.398683
