## supplementary tables for "Genome-wide analysis identifies 66 variants underlying anatomical variation in human neuroendocrine structures and reveals links to testosterone": A5 - sex_diff.xlsx

### Sheet: Sheet1
GLAND	THRESHOLD	SNP	CHR	POS	OA	EA	EAF_females	BETA_females	SE_females	P_females	EAF_males	BETA_males	SE_males	P_males	P_DIFF
HT	0.00151515	rs6544040	2	37025623	G	C	0.289582	0.0689276	0.0111859	7.1834e-10	0.286051	-0.00268005	0.0120343	0.823768	1.31067e-05
LR	0.00555556	rs7749444	6	57340919	T	C	0.534825	0.0123636	0.0106446	0.245441	0.532723	0.0631765	0.0114733	3.66218e-08	0.00116757
PG	0.00217391	rs186990314	4	71243925	T	C	0.877832	0.00139258	0.0155765	0.928762	0.877776	-0.0916201	0.0165323	2.99226e-08	4.22394e-05
HT_GM	0.00208333	rs144968764	4	154248294	G	A	0.983495	-0.242085	0.042391	1.12476e-08	0.983774	0.00671958	0.0457636	0.883264	6.64893e-05
