## supplementary tables for "Genome-wide analysis identifies 66 variants underlying anatomical variation in human neuroendocrine structures and reveals links to testosterone": A11 - big40_PG_update_200224_sig.xlsx

### Sheet: big40_PG_update_200224_sig
IDP	chr	rsid	pos	a1	a2	effect size	se	IDP short name	Category name	pvalue
934	6	rs2184968	126760994	T	C	0.073795	0.0079025	aparc-a2009s_lh_area_S-orbital-med-olfact	cortical area	1.04232e-20
934	6	rs2184968	126760994	T	C	0.073795	0.0079025	aparc-a2009s_lh_area_S-orbital-med-olfact	cortical area	1.04232e-20
79	6	rs2184968	126760994	T	C	0.066841	0.0077576	IDP_T1_FAST_ROIs_R_subcallosal_cortex	regional and tissue volume	7.2277e-18
79	6	rs2184968	126760994	T	C	0.066841	0.0077576	IDP_T1_FAST_ROIs_R_subcallosal_cortex	regional and tissue volume	7.2277e-18
78	6	rs2184968	126760994	T	C	0.060615	0.0077592	IDP_T1_FAST_ROIs_L_subcallosal_cortex	regional and tissue volume	5.79429e-15
78	6	rs2184968	126760994	T	C	0.060615	0.0077592	IDP_T1_FAST_ROIs_L_subcallosal_cortex	regional and tissue volume	5.79429e-15
760	6	rs2184968	126760994	T	C	0.061423	0.0079056	aparc-pial_rh_area_lateralorbitofrontal	cortical area	8.10961e-15
760	6	rs2184968	126760994	T	C	0.061423	0.0079056	aparc-pial_rh_area_lateralorbitofrontal	cortical area	8.10961e-15
90	6	rs2184968	126760994	T	C	0.059384	0.0077595	IDP_T1_FAST_ROIs_L_front_orb_cortex	regional and tissue volume	2.01372e-14
90	6	rs2184968	126760994	T	C	0.059384	0.0077595	IDP_T1_FAST_ROIs_L_front_orb_cortex	regional and tissue volume	2.01372e-14
1008	6	rs2184968	126760994	T	C	0.058357	0.0079063	aparc-a2009s_rh_area_S-orbital-med-olfact	cortical area	1.61065e-13
1008	6	rs2184968	126760994	T	C	0.058357	0.0079063	aparc-a2009s_rh_area_S-orbital-med-olfact	cortical area	1.61065e-13
727	6	rs2184968	126760994	T	C	0.056788	0.0079069	aparc-pial_lh_area_lateralorbitofrontal	cortical area	7.01455e-13
727	6	rs2184968	126760994	T	C	0.056788	0.0079069	aparc-pial_lh_area_lateralorbitofrontal	cortical area	7.01455e-13
211	6	rs2184968	126760994	T	C	0.056747	0.0079067	aseg_rh_volume_Cerebellum-Cortex	regional and tissue volume	7.2778e-13
211	6	rs2184968	126760994	T	C	0.056747	0.0079067	aseg_rh_volume_Cerebellum-Cortex	regional and tissue volume	7.2778e-13
91	6	rs2184968	126760994	T	C	0.055568	0.0077603	IDP_T1_FAST_ROIs_R_front_orb_cortex	regional and tissue volume	8.20352e-13
91	6	rs2184968	126760994	T	C	0.055568	0.0077603	IDP_T1_FAST_ROIs_R_front_orb_cortex	regional and tissue volume	8.20352e-13
819	6	rs2184968	126760994	T	C	0.054774	0.0079071	aparc-DKTatlas_lh_area_lateralorbitofrontal	cortical area	4.37522e-12
819	6	rs2184968	126760994	T	C	0.054774	0.0079071	aparc-DKTatlas_lh_area_lateralorbitofrontal	cortical area	4.37522e-12
188	6	rs2184968	126760994	T	C	0.054387	0.0079072	aseg_global_volume-ratio_MaskVol-to-eTIV	regional and tissue volume	6.16595e-12
188	6	rs2184968	126760994	T	C	0.054387	0.0079072	aseg_global_volume-ratio_MaskVol-to-eTIV	regional and tissue volume	6.16595e-12
850	6	rs2184968	126760994	T	C	0.053075	0.0079075	aparc-DKTatlas_rh_area_lateralorbitofrontal	cortical area	1.94984e-11
850	6	rs2184968	126760994	T	C	0.053075	0.0079075	aparc-DKTatlas_rh_area_lateralorbitofrontal	cortical area	1.94984e-11
852	6	rs2184968	126760994	T	C	0.052687	0.0079076	aparc-DKTatlas_rh_area_medialorbitofrontal	cortical area	2.72898e-11
852	6	rs2184968	126760994	T	C	0.052687	0.0079076	aparc-DKTatlas_rh_area_medialorbitofrontal	cortical area	2.72898e-11
175	6	rs2184968	126760994	T	C	0.051827	0.0079077	aseg_global_volume_4th-Ventricle	regional and tissue volume	5.68853e-11
175	6	rs2184968	126760994	T	C	0.051827	0.0079077	aseg_global_volume_4th-Ventricle	regional and tissue volume	5.68853e-11
693	6	rs2184968	126760994	T	C	0.051664	0.0079078	aparc-Desikan_rh_area_lateralorbitofrontal	cortical area	6.53131e-11
693	6	rs2184968	126760994	T	C	0.051664	0.0079078	aparc-Desikan_rh_area_lateralorbitofrontal	cortical area	6.53131e-11
976	6	rs2184968	126760994	T	C	0.051632	0.0079078	aparc-a2009s_rh_area_G-rectus	cortical area	6.71429e-11
976	6	rs2184968	126760994	T	C	0.051632	0.0079078	aparc-a2009s_rh_area_G-rectus	cortical area	6.71429e-11
895	6	rs2184968	126760994	T	C	0.051631	0.007908	aparc-a2009s_lh_area_G-orbital	cortical area	6.72977e-11
895	6	rs2184968	126760994	T	C	0.051631	0.007908	aparc-a2009s_lh_area_G-orbital	cortical area	6.72977e-11
1548	6	rs2184968	126760994	T	C	-0.052115	0.0079867	IDP_dMRI_TBSS_MO_Retrolenticular_part_of_internal_capsule_L	WM tract MO	6.88652e-11
1548	6	rs2184968	126760994	T	C	-0.052115	0.0079867	IDP_dMRI_TBSS_MO_Retrolenticular_part_of_internal_capsule_L	WM tract MO	6.88652e-11
562	6	rs2184968	126760994	T	C	0.051582	0.007908	aparc-a2009s_lh_volume_S-orbital-med-olfact	regional and tissue volume	6.99842e-11
562	6	rs2184968	126760994	T	C	0.051582	0.007908	aparc-a2009s_lh_volume_S-orbital-med-olfact	regional and tissue volume	6.99842e-11
447	6	rs2184968	126760994	T	C	0.051449	0.0079078	aparc-DKTatlas_lh_volume_lateralorbitofrontal	regional and tissue volume	7.8343e-11
447	6	rs2184968	126760994	T	C	0.051449	0.0079078	aparc-DKTatlas_lh_volume_lateralorbitofrontal	regional and tissue volume	7.8343e-11
194	6	rs2184968	126760994	T	C	0.051043	0.0079079	aseg_lh_volume_Cerebellum-Cortex	regional and tissue volume	1.10002e-10
194	6	rs2184968	126760994	T	C	0.051043	0.0079079	aseg_lh_volume_Cerebellum-Cortex	regional and tissue volume	1.10002e-10
659	6	rs2184968	126760994	T	C	0.050843	0.0079081	aparc-Desikan_lh_area_lateralorbitofrontal	cortical area	1.30047e-10
659	6	rs2184968	126760994	T	C	0.050843	0.0079081	aparc-Desikan_lh_area_lateralorbitofrontal	cortical area	1.30047e-10
969	6	rs2184968	126760994	T	C	0.048859	0.0079083	aparc-a2009s_rh_area_G-orbital	cortical area	6.56296e-10
969	6	rs2184968	126760994	T	C	0.048859	0.0079083	aparc-a2009s_rh_area_G-orbital	cortical area	6.56296e-10
1719	6	rs2184968	126760994	T	C	0.049259	0.0079873	IDP_dMRI_TBSS_L2_Retrolenticular_part_of_internal_capsule_L	WM tract diffusivity	7.03234e-10
1719	6	rs2184968	126760994	T	C	0.049259	0.0079873	IDP_dMRI_TBSS_L2_Retrolenticular_part_of_internal_capsule_L	WM tract diffusivity	7.03234e-10
387	6	rs2184968	126760994	T	C	0.047053	0.0079087	aparc-Desikan_rh_volume_lateralorbitofrontal	regional and tissue volume	2.71706e-09
387	6	rs2184968	126760994	T	C	0.047053	0.0079087	aparc-Desikan_rh_volume_lateralorbitofrontal	regional and tissue volume	2.71706e-09
523	6	rs2184968	126760994	T	C	0.046148	0.007909	aparc-a2009s_lh_volume_G-orbital	regional and tissue volume	5.43375e-09
523	6	rs2184968	126760994	T	C	0.046148	0.007909	aparc-a2009s_lh_volume_G-orbital	regional and tissue volume	5.43375e-09
597	6	rs2184968	126760994	T	C	0.046109	0.0079088	aparc-a2009s_rh_volume_G-orbital	regional and tissue volume	5.595e-09
597	6	rs2184968	126760994	T	C	0.046109	0.0079088	aparc-a2009s_rh_volume_G-orbital	regional and tissue volume	5.595e-09
605	6	rs2184968	126760994	T	C	0.04594	0.0079089	aparc-a2009s_rh_volume_G-subcallosal	regional and tissue volume	6.35916e-09
605	6	rs2184968	126760994	T	C	0.04594	0.0079089	aparc-a2009s_rh_volume_G-subcallosal	regional and tissue volume	6.35916e-09
210	8	rs13254791	25360711	G	T	0.048009	0.008395	aseg_rh_volume_Cerebellum-White-Matter	regional and tissue volume	1.08268e-08
210	8	rs13254791	25360711	G	T	0.048009	0.008395	aseg_rh_volume_Cerebellum-White-Matter	regional and tissue volume	1.08268e-08
636	6	rs2184968	126760994	T	C	0.044732	0.0079091	aparc-a2009s_rh_volume_S-orbital-med-olfact	regional and tissue volume	1.56423e-08
636	6	rs2184968	126760994	T	C	0.044732	0.0079091	aparc-a2009s_rh_volume_S-orbital-med-olfact	regional and tissue volume	1.56423e-08
1718	6	rs2184968	126760994	T	C	0.04517	0.007988	IDP_dMRI_TBSS_L2_Retrolenticular_part_of_internal_capsule_R	WM tract diffusivity	1.57435e-08
1718	6	rs2184968	126760994	T	C	0.04517	0.007988	IDP_dMRI_TBSS_L2_Retrolenticular_part_of_internal_capsule_R	WM tract diffusivity	1.57435e-08
478	6	rs2184968	126760994	T	C	0.044673	0.0079091	aparc-DKTatlas_rh_volume_lateralorbitofrontal	regional and tissue volume	1.63418e-08
478	6	rs2184968	126760994	T	C	0.044673	0.0079091	aparc-DKTatlas_rh_volume_lateralorbitofrontal	regional and tissue volume	1.63418e-08
514	6	rs2184968	126760994	T	C	0.043188	0.0079094	aparc-a2009s_lh_volume_G-front-middle	regional and tissue volume	4.7852e-08
514	6	rs2184968	126760994	T	C	0.043188	0.0079094	aparc-a2009s_lh_volume_G-front-middle	regional and tissue volume	4.7852e-08
354	6	rs2184968	126760994	T	C	0.043088	0.0079096	aparc-Desikan_lh_volume_lateralorbitofrontal	regional and tissue volume	5.1428e-08
354	6	rs2184968	126760994	T	C	0.043088	0.0079096	aparc-Desikan_lh_volume_lateralorbitofrontal	regional and tissue volume	5.1428e-08
755	8	rs5893855	108394765	G	GA	0.04373	0.0080798	aparc-pial_rh_area_fusiform	cortical area	6.26614e-08
755	8	rs5893855	108394765	G	GA	0.04373	0.0080798	aparc-pial_rh_area_fusiform	cortical area	6.26614e-08
1472	6	rs2184968	126760994	T	C	-0.043219	0.0079884	IDP_dMRI_TBSS_FA_Retrolenticular_part_of_internal_capsule_R	WM tract FA	6.34162e-08
1472	6	rs2184968	126760994	T	C	-0.043219	0.0079884	IDP_dMRI_TBSS_FA_Retrolenticular_part_of_internal_capsule_R	WM tract FA	6.34162e-08
1473	6	rs2184968	126760994	T	C	-0.042803	0.0079884	IDP_dMRI_TBSS_FA_Retrolenticular_part_of_internal_capsule_L	WM tract FA	8.46642e-08
1473	6	rs2184968	126760994	T	C	-0.042803	0.0079884	IDP_dMRI_TBSS_FA_Retrolenticular_part_of_internal_capsule_L	WM tract FA	8.46642e-08
158	6	rs2184968	126760994	T	C	0.041587	0.0077629	IDP_T1_FAST_ROIs_R_cerebellum_VIIIb	regional and tissue volume	8.50942e-08
158	6	rs2184968	126760994	T	C	0.041587	0.0077629	IDP_T1_FAST_ROIs_R_cerebellum_VIIIb	regional and tissue volume	8.50942e-08
1547	6	rs2184968	126760994	T	C	-0.042089	0.0079886	IDP_dMRI_TBSS_MO_Retrolenticular_part_of_internal_capsule_R	WM tract MO	1.38357e-07
1547	6	rs2184968	126760994	T	C	-0.042089	0.0079886	IDP_dMRI_TBSS_MO_Retrolenticular_part_of_internal_capsule_R	WM tract MO	1.38357e-07
2033	8	rs5893855	108394765	G	GA	-0.042838	0.0081643	IDP_dMRI_ProbtrackX_OD_cst_l	WM tract OD	1.55597e-07
2033	8	rs5893855	108394765	G	GA	-0.042838	0.0081643	IDP_dMRI_ProbtrackX_OD_cst_l	WM tract OD	1.55597e-07
156	6	rs2184968	126760994	T	C	0.0405	0.0077631	IDP_T1_FAST_ROIs_L_cerebellum_VIIIb	regional and tissue volume	1.82978e-07
156	6	rs2184968	126760994	T	C	0.0405	0.0077631	IDP_T1_FAST_ROIs_L_cerebellum_VIIIb	regional and tissue volume	1.82978e-07
