## supplementary tables for "Genome-wide analysis identifies 66 variants underlying anatomical variation in human neuroendocrine structures and reveals links to testosterone": A12 - big40_OB_update_200224_sig.xlsx

### Sheet: big40_OB_update_200224_sig
IDP	chr	rsid	pos	a1	a2	effect size	se	IDP short name	Category name	pvalue
934	2	rs72772496	16430349	T	C	-0.15756	0.015159	aparc-a2009s_lh_area_S-orbital-med-olfact	cortical area	2.89734e-25
934	2	rs72772496	16430349	T	C	-0.15756	0.015159	aparc-a2009s_lh_area_S-orbital-med-olfact	cortical area	2.89734e-25
1008	2	rs72772496	16430349	T	C	-0.13031	0.015167	aparc-a2009s_rh_area_S-orbital-med-olfact	cortical area	8.97429e-18
1008	2	rs72772496	16430349	T	C	-0.13031	0.015167	aparc-a2009s_rh_area_S-orbital-med-olfact	cortical area	8.97429e-18
636	2	rs72772496	16430349	T	C	-0.096206	0.015175	aparc-a2009s_rh_volume_S-orbital-med-olfact	regional and tissue volume	2.33238e-10
636	2	rs72772496	16430349	T	C	-0.096206	0.015175	aparc-a2009s_rh_volume_S-orbital-med-olfact	regional and tissue volume	2.33238e-10
562	2	rs72772496	16430349	T	C	-0.095297	0.015175	aparc-a2009s_lh_volume_S-orbital-med-olfact	regional and tissue volume	3.434e-10
562	2	rs72772496	16430349	T	C	-0.095297	0.015175	aparc-a2009s_lh_volume_S-orbital-med-olfact	regional and tissue volume	3.434e-10
821	2	rs72772496	16430349	T	C	-0.092814	0.015176	aparc-DKTatlas_lh_area_medialorbitofrontal	cortical area	9.70957e-10
821	2	rs72772496	16430349	T	C	-0.092814	0.015176	aparc-DKTatlas_lh_area_medialorbitofrontal	cortical area	9.70957e-10
852	2	rs72772496	16430349	T	C	-0.089304	0.015176	aparc-DKTatlas_rh_area_medialorbitofrontal	cortical area	4.0346e-09
852	2	rs72772496	16430349	T	C	-0.089304	0.015176	aparc-DKTatlas_rh_area_medialorbitofrontal	cortical area	4.0346e-09
827	2	rs72772496	16430349	T	C	-0.086939	0.015177	aparc-DKTatlas_lh_area_parstriangularis	cortical area	1.02282e-08
827	2	rs72772496	16430349	T	C	-0.086939	0.015177	aparc-DKTatlas_lh_area_parstriangularis	cortical area	1.02282e-08
790	2	rs72772496	16430349	T	C	-0.086698	0.015177	BA-exvivo_lh_area_BA45	cortical area	1.12305e-08
790	2	rs72772496	16430349	T	C	-0.086698	0.015177	BA-exvivo_lh_area_BA45	cortical area	1.12305e-08
667	2	rs72772496	16430349	T	C	-0.085665	0.015177	aparc-Desikan_lh_area_parstriangularis	cortical area	1.67148e-08
667	2	rs72772496	16430349	T	C	-0.085665	0.015177	aparc-Desikan_lh_area_parstriangularis	cortical area	1.67148e-08
1008	8	rs10090331	117469041	A	G	0.053611	0.0098645	aparc-a2009s_rh_area_S-orbital-med-olfact	cortical area	5.52586e-08
1008	8	rs10090331	117469041	A	G	0.053611	0.0098645	aparc-a2009s_rh_area_S-orbital-med-olfact	cortical area	5.52586e-08
1240	2	rs72772496	16430349	T	C	0.081557	0.015178	aparc-a2009s_lh_thickness_S-orbital-med-olfact	cortical thickness	7.77857e-08
1240	2	rs72772496	16430349	T	C	0.081557	0.015178	aparc-a2009s_lh_thickness_S-orbital-med-olfact	cortical thickness	7.77857e-08
