## supplementary tables for "Genome-wide analysis identifies 66 variants underlying anatomical variation in human neuroendocrine structures and reveals links to testosterone": A14 - genetic_corr.xlsx

### Sheet: genetic_corr_update_231125
region	trait	group	gc	p	region_h2	region_se	trait_h2	trait_se
HT	prog	all	NA	NA	0.2567	0.0237	-0.0023	0.0232
PG	prog	all	NA	NA	0.2142	0.0454	-0.0023	0.0232
OB	prog	all	NA	NA	0.1146	0.0175	-0.0023	0.0232
HT_GM	prog	all	NA	NA	0.2548	0.0246	-0.0023	0.0232
HT	test	all	0.045	0.1657	0.257	0.0233	0.0816	0.01
PG	test	all	0.0726	0.0262	0.2137	0.0454	0.0816	0.01
OB	test	all	0.0223	0.5854	0.1151	0.0174	0.0816	0.01
HT_GM	test	all	0.0188	0.5626	0.2544	0.0242	0.0816	0.01
HT	oest	all	0.0373	0.6946	0.2566	0.0237	0.0142	0.0039
PG	oest	all	0.0623	0.5311	0.2136	0.0454	0.0142	0.0039
OB	oest	all	0.1063	0.4056	0.1149	0.0175	0.0142	0.0039
HT_GM	oest	all	-0.02	0.8199	0.2541	0.0244	0.0142	0.0039
HT	lh	all	0.1118	0.2266	0.2574	0.0237	0.0503	0.0122
PG	lh	all	0.1433	0.1895	0.2134	0.0455	0.0503	0.0122
OB	lh	all	-0.0114	0.9203	0.115	0.0175	0.0503	0.0122
HT_GM	lh	all	0.0807	0.2931	0.2547	0.0245	0.0503	0.0122
HT	fsh	all	-0.037	0.6717	0.2574	0.0237	0.0439	0.0094
PG	fsh	all	0.1836	0.1196	0.2137	0.0454	0.0439	0.0094
OB	fsh	all	0.0547	0.6397	0.1153	0.0175	0.0439	0.0094
HT_GM	fsh	all	0.0108	0.8888	0.2545	0.0245	0.0439	0.0094
HT	prog	female	-0.2854	0.8626	0.2464	0.0338	0.0075	0.0248
PG	prog	female	-0.095	0.8809	0.2498	0.0643	0.0075	0.0248
OB	prog	female	-0.0262	0.9658	0.1584	0.0303	0.0075	0.0248
HT_GM	prog	female	0.0801	0.8895	0.2632	0.032	0.0075	0.0248
HT	test	female	0.1089	0.0099	0.2466	0.0333	0.1086	0.0094
PG	test	female	0.0161	0.724	0.2491	0.0642	0.1086	0.0094
OB	test	female	0.1306	0.0131	0.1579	0.0302	0.1086	0.0094
HT_GM	test	female	0.0551	0.191	0.262	0.0316	0.1086	0.0094
HT	oest	female	-0.0234	0.8785	0.2463	0.0337	0.0134	0.0052
PG	oest	female	0.28	0.115	0.25	0.0641	0.0134	0.0052
OB	oest	female	0.2024	0.2354	0.1572	0.0303	0.0134	0.0052
HT_GM	oest	female	0.048	0.7296	0.2617	0.0317	0.0134	0.0052
HT	lh	female	0.0426	0.7436	0.2472	0.0337	0.0617	0.0141
PG	lh	female	0.1112	0.4271	0.2496	0.0642	0.0617	0.0141
OB	lh	female	-0.0799	0.5024	0.1573	0.0303	0.0617	0.0141
HT_GM	lh	female	-0.0652	0.5628	0.262	0.0317	0.0617	0.0141
HT	fsh	female	-0.0754	0.4472	0.2468	0.0337	0.0539	0.0109
PG	fsh	female	0.1375	0.342	0.2494	0.0641	0.0539	0.0109
OB	fsh	female	0.0242	0.8457	0.1574	0.0304	0.0539	0.0109
HT_GM	fsh	female	-0.0775	0.4158	0.2615	0.0317	0.0539	0.0109
HT	infert1	female	-0.0884	0.3113	0.2466	0.0361	0.0079	0.0008
PG	infert1	female	0.1058	0.1871	0.2464	0.065	0.0079	0.0008
OB	infert1	female	-0.1091	0.2918	0.1565	0.0291	0.0079	0.0008
HT_GM	infert1	female	-0.0603	0.4664	0.2601	0.0328	0.0079	0.0008
HT	infert2	female	-0.1137	0.4951	0.2494	0.0354	0.0025	0.0009
PG	infert2	female	0.0956	0.52	0.247	0.067	0.0025	0.0009
OB	infert2	female	-0.105	0.5849	0.1552	0.0287	0.0025	0.0009
HT_GM	infert2	female	-0.202	0.189	0.261	0.0322	0.0025	0.0009
HT	infert3	female	0.0322	0.7621	0.25	0.0359	0.0082	0.0019
PG	infert3	female	-0.0009	0.9944	0.2436	0.0658	0.0082	0.0019
OB	infert3	female	-0.136	0.2981	0.1555	0.0286	0.0082	0.0019
HT_GM	infert3	female	0.1053	0.3618	0.2639	0.0324	0.0082	0.0019
HT	infert4	female	-0.1473	0.2697	0.2461	0.0362	0.0029	0.0007
PG	infert4	female	0.1728	0.1481	0.2457	0.0649	0.0029	0.0007
OB	infert4	female	-0.2052	0.1526	0.1567	0.0291	0.0029	0.0007
HT_GM	infert4	female	-0.0249	0.8506	0.2598	0.0328	0.0029	0.0007
HT	infert5	female	0.0148	0.9013	0.2485	0.0358	0.0053	0.0011
PG	infert5	female	0.0593	0.6118	0.2466	0.0662	0.0053	0.0011
OB	infert5	female	-0.024	0.8685	0.1558	0.0287	0.0053	0.0011
HT_GM	infert5	female	-0.0536	0.6049	0.2627	0.0323	0.0053	0.0011
HT	test	male	0.0508	0.2176	0.2966	0.0364	0.1656	0.0203
PG	test	male	0.1169	0.0368	0.1555	0.0409	0.1656	0.0203
OB	test	male	0.0949	0.2011	0.0701	0.029	0.1656	0.0203
HT_GM	test	male	0.0114	0.7859	0.2645	0.037	0.1656	0.0203
HT	oest	male	0.1632	0.309	0.2959	0.0365	0.0273	0.0174
PG	oest	male	0.2335	0.2609	0.1563	0.041	0.0273	0.0174
OB	oest	male	0.1137	0.6999	0.07	0.0289	0.0273	0.0174
HT_GM	oest	male	0.0071	0.961	0.2643	0.037	0.0273	0.0174
HT	lh	male	0.1735	0.4585	0.298	0.0366	0.0685	0.0629
PG	lh	male	0.0449	0.8817	0.1606	0.0411	0.0685	0.0629
OB	lh	male	-0.8306	0.192	0.0694	0.029	0.0685	0.0629
HT_GM	lh	male	-0.0004	0.9986	0.2645	0.0369	0.0685	0.0629
HT	fsh	male	0.2175	0.2204	0.2987	0.0365	0.1472	0.0808
PG	fsh	male	0.151	0.4151	0.1592	0.041	0.1472	0.0808
OB	fsh	male	-0.0012	0.9969	0.0698	0.0291	0.1472	0.0808
HT_GM	fsh	male	0.0828	0.6294	0.2655	0.037	0.1472	0.0808
HT	male_infert	male	-0.0762	0.7702	0.303	0.0373	0.001	0.0011
PG	male_infert	male	0.3286	0.3956	0.1441	0.0419	0.001	0.0011
OB	male_infert	male	0.4001	0.4919	0.0659	0.0301	0.001	0.0011
HT_GM	male_infert	male	0.2105	0.491	0.2608	0.0371	0.001	0.0011
