## supplementary tables for "Genome-wide analysis identifies 66 variants underlying anatomical variation in human neuroendocrine structures and reveals links to testosterone": A15 - MR_all_results.xlsx

### Sheet: MR_all_results_0624_paper
outcome	exposure	method	nsnp	b	se	pval
HT	test	MR Egger	12	0.0568138	0.117307	0.638591
HT	test	Weighted median	12	0.0524689	0.0629807	0.404791
HT	test	Inverse variance weighted	12	0.0895926	0.0538039	0.095879
HT	test	Simple mode	12	0.0416147	0.102548	0.692668
HT	test	Weighted mode	12	0.0416147	0.0875613	0.643896
PG	test	MR Egger	12	-0.149601	0.094177	0.143255
PG	test	Weighted median	12	-0.0543519	0.0631722	0.389581
PG	test	Inverse variance weighted	12	-0.000668268	0.0460049	0.98841
PG	test	Simple mode	12	-0.0690087	0.0931734	0.47442
PG	test	Weighted mode	12	-0.0711683	0.0691541	0.325518
LR	test	MR Egger	12	-0.263621	0.0973629	0.0220237
LR	test	Weighted median	12	0.0428501	0.0732765	0.5587
LR	test	Inverse variance weighted	12	-0.000152585	0.0620648	0.998038
LR	test	Simple mode	12	0.0492419	0.13363	0.719499
LR	test	Weighted mode	12	0.0423544	0.126414	0.743893
HT_GM	test	MR Egger	12	0.0342794	0.124769	0.789106
HT_GM	test	Weighted median	12	0.0832382	0.070245	0.236029
HT_GM	test	Inverse variance weighted	12	0.0569253	0.0570667	0.318511
HT_GM	test	Simple mode	12	0.127581	0.127125	0.337141
HT_GM	test	Weighted mode	12	0.173022	0.130971	0.2133
HT_F	test_F	MR Egger	15	0.0668967	0.0817537	0.427947
HT_F	test_F	Weighted median	15	0.0630124	0.0577773	0.275445
HT_F	test_F	Inverse variance weighted	15	0.0932579	0.0409939	0.0229108
HT_F	test_F	Simple mode	15	0.1381	0.0999546	0.188738
HT_F	test_F	Weighted mode	15	0.0454753	0.0649379	0.49522
PG_F	test_F	MR Egger	15	-0.176376	0.0817407	0.0502396
PG_F	test_F	Weighted median	15	-0.105025	0.0547808	0.0552152
PG_F	test_F	Inverse variance weighted	15	-0.0533959	0.0409833	0.192619
PG_F	test_F	Simple mode	15	-0.103265	0.090461	0.272794
PG_F	test_F	Weighted mode	15	-0.121228	0.0686938	0.0993989
LR_F	test_F	MR Egger	15	-0.20089	0.0825798	0.0301791
LR_F	test_F	Weighted median	15	-0.108893	0.0594047	0.0667929
LR_F	test_F	Inverse variance weighted	15	-0.0639143	0.0414099	0.122721
LR_F	test_F	Simple mode	15	-0.0763437	0.0998743	0.457322
LR_F	test_F	Weighted mode	15	-0.119157	0.0697911	0.109829
HT_GM_F	test_F	MR Egger	15	0.0838151	0.0965364	0.401017
HT_GM_F	test_F	Weighted median	15	0.0530327	0.0593208	0.371323
HT_GM_F	test_F	Inverse variance weighted	15	0.0632628	0.046753	0.176015
HT_GM_F	test_F	Simple mode	15	0.203758	0.103297	0.0686311
HT_GM_F	test_F	Weighted mode	15	0.0407984	0.0686197	0.561626
HT_M	test_M	MR Egger	18	0.315238	0.187395	0.111937
HT_M	test_M	Weighted median	18	0.104056	0.0802631	0.194826
HT_M	test_M	Inverse variance weighted	18	0.0517548	0.0675958	0.443884
HT_M	test_M	Simple mode	18	0.105639	0.160831	0.520081
HT_M	test_M	Weighted mode	18	0.13262	0.113355	0.258162
PG_M	test_M	MR Egger	18	-0.252595	0.165153	0.14568
PG_M	test_M	Weighted median	18	0.0169401	0.0782488	0.828605
PG_M	test_M	Inverse variance weighted	18	-0.0140891	0.05751	0.806468
PG_M	test_M	Simple mode	18	0.0430436	0.134054	0.752055
PG_M	test_M	Weighted mode	18	0.0144166	0.107021	0.894425
LR_M	test_M	MR Egger	18	-0.122307	0.200249	0.549927
LR_M	test_M	Weighted median	18	0.168956	0.0852905	0.0475972
LR_M	test_M	Inverse variance weighted	18	0.103356	0.0706442	0.143453
LR_M	test_M	Simple mode	18	0.208725	0.142456	0.161121
LR_M	test_M	Weighted mode	18	0.169514	0.110076	0.141973
HT_GM_M	test_M	MR Egger	18	0.183675	0.232247	0.440591
HT_GM_M	test_M	Weighted median	18	0.054568	0.0984366	0.579342
HT_GM_M	test_M	Inverse variance weighted	18	-0.0372111	0.0809689	0.645823
HT_GM_M	test_M	Simple mode	18	0.0627829	0.232277	0.790189
HT_GM_M	test_M	Weighted mode	18	0.200091	0.0978304	0.0566243
HT	fsh	Wald ratio	1	0.0539489	0.121232	0.656317
PG	fsh	Wald ratio	1	-0.649356	0.121623	9.34066e-08
LR	fsh	Wald ratio	1	-0.0809226	0.123115	0.510993
HT_GM	fsh	Wald ratio	1	0.110349	0.121016	0.361847
HT_F	fsh_F	MR Egger	5	-0.309147	0.216777	0.249089
HT_F	fsh_F	Weighted median	5	0.00700761	0.110345	0.949363
HT_F	fsh_F	Inverse variance weighted	5	-0.0399663	0.0841695	0.634907
HT_F	fsh_F	Simple mode	5	0.0648429	0.157588	0.70182
HT_F	fsh_F	Weighted mode	5	0.0625259	0.166151	0.725789
PG_F	fsh_F	MR Egger	5	-0.271441	0.619682	0.690985
PG_F	fsh_F	Weighted median	5	-0.115499	0.132317	0.382721
PG_F	fsh_F	Inverse variance weighted	5	-0.223481	0.208344	0.283427
PG_F	fsh_F	Simple mode	5	0.0113784	0.13577	0.937237
PG_F	fsh_F	Weighted mode	5	-0.0182768	0.131143	0.895897
LR_F	fsh_F	MR Egger	5	0.0630967	0.31493	0.854019
LR_F	fsh_F	Weighted median	5	0.0908328	0.113508	0.423577
LR_F	fsh_F	Inverse variance weighted	5	0.070339	0.105836	0.506303
LR_F	fsh_F	Simple mode	5	0.197286	0.184949	0.34621
LR_F	fsh_F	Weighted mode	5	0.179949	0.19377	0.405624
HT_GM_F	fsh_F	MR Egger	5	0.06812	0.21694	0.774087
HT_GM_F	fsh_F	Weighted median	5	0.106677	0.106941	0.318509
HT_GM_F	fsh_F	Inverse variance weighted	5	0.117921	0.0841629	0.161183
HT_GM_F	fsh_F	Simple mode	5	0.0748629	0.129487	0.594151
HT_GM_F	fsh_F	Weighted mode	5	0.0894036	0.130848	0.531964
HT_M	fsh_M	Wald ratio	1	-0.0339114	0.0710624	0.633216
PG_M	fsh_M	Wald ratio	1	-0.107244	0.0713794	0.13298
LR_M	fsh_M	Wald ratio	1	0.034401	0.0718018	0.63186
HT_GM_M	fsh_M	Wald ratio	1	0.0191356	0.0707743	0.786872
HT	lh	Inverse variance weighted	2	-0.0167034	0.0652275	0.797889
PG	lh	Inverse variance weighted	2	0.20941	0.31057	0.500135
LR	lh	Inverse variance weighted	2	0.146123	0.138668	0.291993
HT_GM	lh	Inverse variance weighted	2	-0.081547	0.0651573	0.210737
HT_F	lh_F	Inverse variance weighted	2	-0.0267724	0.0818	0.743447
PG_F	lh_F	Inverse variance weighted	2	0.30532	0.324443	0.346675
LR_F	lh_F	Inverse variance weighted	2	0.158035	0.0824704	0.0553324
HT_GM_F	lh_F	Inverse variance weighted	2	-0.0598585	0.0817254	0.463904
HT	oest	Inverse variance weighted	2	0.217292	0.203632	0.285934
PG	oest	Inverse variance weighted	2	0.0381385	0.21785	0.861026
LR	oest	Inverse variance weighted	2	-0.0197294	0.177522	0.911507
HT_GM	oest	Inverse variance weighted	2	0.150776	0.209457	0.471622
HT_M	oest_M	MR Egger	5	-0.169965	0.214736	0.486456
HT_M	oest_M	Weighted median	5	0.060836	0.076303	0.425279
HT_M	oest_M	Inverse variance weighted	5	0.0883398	0.0699789	0.206813
HT_M	oest_M	Simple mode	5	-0.0438678	0.133298	0.758593
HT_M	oest_M	Weighted mode	5	0.00368202	0.0890988	0.969017
PG_M	oest_M	MR Egger	5	0.172868	0.194942	0.440521
PG_M	oest_M	Weighted median	5	0.0176386	0.0701452	0.801459
PG_M	oest_M	Inverse variance weighted	5	0.00121402	0.0592821	0.983661
PG_M	oest_M	Simple mode	5	-0.0223481	0.0972168	0.829463
PG_M	oest_M	Weighted mode	5	0.0176318	0.0700224	0.813602
LR_M	oest_M	MR Egger	5	-0.13	0.228469	0.609164
LR_M	oest_M	Weighted median	5	-0.0712665	0.0765011	0.351556
LR_M	oest_M	Inverse variance weighted	5	-0.0541884	0.0613913	0.377413
LR_M	oest_M	Simple mode	5	-0.103233	0.11474	0.419138
LR_M	oest_M	Weighted mode	5	-0.0949775	0.0878278	0.340357
HT_GM_M	oest_M	MR Egger	5	-0.437001	0.333653	0.281551
HT_GM_M	oest_M	Weighted median	5	-0.10183	0.0716527	0.15527
HT_GM_M	oest_M	Inverse variance weighted	5	-0.0763887	0.105052	0.467135
HT_GM_M	oest_M	Simple mode	5	-0.1114	0.10554	0.350722
HT_GM_M	oest_M	Weighted mode	5	-0.0960347	0.0742004	0.265241
test	HT	MR Egger	19	0.0339452	0.127051	0.792547
test	HT	Weighted median	19	0.0704238	0.0400402	0.0786069
test	HT	Inverse variance weighted	19	0.0702876	0.0336388	0.0366643
test	HT	Simple mode	19	0.0789419	0.0639119	0.232648
test	HT	Weighted mode	19	0.0471209	0.0526221	0.382361
fsh	HT	MR Egger	18	0.251933	0.172668	0.163902
fsh	HT	Weighted median	18	0.0829336	0.0624437	0.184134
fsh	HT	Inverse variance weighted	18	0.0192572	0.0523825	0.713151
fsh	HT	Simple mode	18	0.10943	0.0945844	0.26329
fsh	HT	Weighted mode	18	0.123216	0.0733336	0.111198
lh	HT	MR Egger	18	0.153467	0.18805	0.426427
lh	HT	Weighted median	18	0.0951493	0.0686766	0.165909
lh	HT	Inverse variance weighted	18	0.0506158	0.0549895	0.357331
lh	HT	Simple mode	18	0.145138	0.109932	0.204252
lh	HT	Weighted mode	18	0.126376	0.0833433	0.147811
prog	HT	MR Egger	19	-0.1977	0.174478	0.272905
prog	HT	Weighted median	19	-0.0364522	0.0696936	0.60095
prog	HT	Inverse variance weighted	19	-0.00138675	0.0518558	0.978665
prog	HT	Simple mode	19	-0.0327265	0.12052	0.789062
prog	HT	Weighted mode	19	-0.0357554	0.094533	0.709682
oest	HT	MR Egger	19	0.00750323	0.111214	0.946998
oest	HT	Weighted median	19	0.000687123	0.0440012	0.987541
oest	HT	Inverse variance weighted	19	0.00573633	0.0299806	0.848263
oest	HT	Simple mode	19	-0.0160857	0.0750083	0.832605
oest	HT	Weighted mode	19	-0.0177783	0.0587012	0.765468
test	PG	MR Egger	13	0.0883684	0.0507149	0.109278
test	PG	Weighted median	13	0.0262583	0.0301943	0.384494
test	PG	Inverse variance weighted	13	0.0145198	0.0246268	0.555462
test	PG	Simple mode	13	0.0554892	0.0603511	0.375978
test	PG	Weighted mode	13	0.0296116	0.0304506	0.350023
fsh	PG	MR Egger	12	0.142673	0.0788257	0.100406
fsh	PG	Weighted median	12	0.139916	0.0507541	0.00583814
fsh	PG	Inverse variance weighted	12	0.104029	0.0364178	0.00428301
fsh	PG	Simple mode	12	0.0272159	0.0972991	0.784886
fsh	PG	Weighted mode	12	0.149395	0.0559206	0.0217337
lh	PG	MR Egger	12	0.0586225	0.0842193	0.502242
lh	PG	Weighted median	12	0.118797	0.0542717	0.0286018
lh	PG	Inverse variance weighted	12	0.0725158	0.0384182	0.0590882
lh	PG	Simple mode	12	0.198662	0.100844	0.0745317
lh	PG	Weighted mode	12	0.12078	0.0568275	0.0570347
prog	PG	MR Egger	13	0.102005	0.0989783	0.324868
prog	PG	Weighted median	13	0.0420542	0.0572636	0.462707
prog	PG	Inverse variance weighted	13	0.0359681	0.0436411	0.409837
prog	PG	Simple mode	13	0.111346	0.0796185	0.187274
prog	PG	Weighted mode	13	0.0548827	0.0598354	0.377089
oest	PG	MR Egger	12	-0.0196127	0.0511199	0.709261
oest	PG	Weighted median	12	0.00624721	0.0311947	0.841273
oest	PG	Inverse variance weighted	12	0.0177989	0.0230727	0.440455
oest	PG	Simple mode	12	0.0190535	0.0477252	0.697363
oest	PG	Weighted mode	12	0.00140743	0.0319101	0.96561
test	LR	MR Egger	5	-0.30401	0.524805	0.603032
test	LR	Weighted median	5	-0.0254897	0.060395	0.672988
test	LR	Inverse variance weighted	5	-0.0495407	0.0501552	0.323276
test	LR	Simple mode	5	-0.0311036	0.0825282	0.7254
test	LR	Weighted mode	5	-0.0273104	0.0742358	0.731598
fsh	LR	MR Egger	4	0.32011	1.63132	0.862563
fsh	LR	Weighted median	4	-0.132318	0.119763	0.269231
fsh	LR	Inverse variance weighted	4	-0.0324075	0.138746	0.815315
fsh	LR	Simple mode	4	-0.118536	0.210699	0.613017
fsh	LR	Weighted mode	4	-0.172435	0.127135	0.268048
lh	LR	MR Egger	4	1.91306	0.912532	0.17099
lh	LR	Weighted median	4	-0.101009	0.14551	0.487572
lh	LR	Inverse variance weighted	4	0.0466129	0.14757	0.752101
lh	LR	Simple mode	4	-0.125933	0.229441	0.621304
lh	LR	Weighted mode	4	-0.13924	0.185355	0.507087
prog	LR	MR Egger	5	-0.578885	1.05161	0.620331
prog	LR	Weighted median	5	0.173758	0.117089	0.137814
prog	LR	Inverse variance weighted	5	0.113938	0.0978591	0.244302
prog	LR	Simple mode	5	0.143938	0.176483	0.460513
prog	LR	Weighted mode	5	0.212249	0.162788	0.262262
oest	LR	MR Egger	5	0.641383	0.657782	0.40144
oest	LR	Weighted median	5	0.0439316	0.0704281	0.532772
oest	LR	Inverse variance weighted	5	0.025348	0.0547239	0.643222
oest	LR	Simple mode	5	-0.00291598	0.102771	0.978723
oest	LR	Weighted mode	5	0.0495617	0.0775437	0.557494
test	HT_GM	MR Egger	12	0.0872639	0.0615765	0.18683
test	HT_GM	Weighted median	12	0.0391904	0.0340977	0.25041
test	HT_GM	Inverse variance weighted	12	0.0473345	0.0348898	0.174881
test	HT_GM	Simple mode	12	0.0178037	0.0525733	0.741253
test	HT_GM	Weighted mode	12	0.0405067	0.0329807	0.245005
fsh	HT_GM	MR Egger	12	0.0596031	0.0976267	0.555138
fsh	HT_GM	Weighted median	12	0.0745727	0.0574156	0.194005
fsh	HT_GM	Inverse variance weighted	12	0.0599259	0.0483272	0.214974
fsh	HT_GM	Simple mode	12	0.0529697	0.0979742	0.599526
fsh	HT_GM	Weighted mode	12	0.0449318	0.0741107	0.556634
lh	HT_GM	MR Egger	12	-0.00407119	0.117072	0.972943
lh	HT_GM	Weighted median	12	-0.011498	0.0656929	0.861058
lh	HT_GM	Inverse variance weighted	12	0.0118843	0.0520444	0.819374
lh	HT_GM	Simple mode	12	-0.0332695	0.112272	0.772499
lh	HT_GM	Weighted mode	12	-0.0187783	0.086051	0.831251
prog	HT_GM	MR Egger	11	0.0274324	0.0777861	0.732458
prog	HT_GM	Weighted median	11	0.00839916	0.0580685	0.884993
prog	HT_GM	Inverse variance weighted	11	-0.000214783	0.0465305	0.996317
prog	HT_GM	Simple mode	11	0.00623834	0.0959579	0.949446
prog	HT_GM	Weighted mode	11	0.00412187	0.0631251	0.949225
oest	HT_GM	MR Egger	11	0.124232	0.0445976	0.021205
oest	HT_GM	Weighted median	11	0.098056	0.0362269	0.00679526
oest	HT_GM	Inverse variance weighted	11	0.0401718	0.0267623	0.13334
oest	HT_GM	Simple mode	11	0.0746697	0.0725899	0.327882
oest	HT_GM	Weighted mode	11	0.0939977	0.0393276	0.0379509
test_F	HT_F	MR Egger	4	-0.126698	0.181805	0.557977
test_F	HT_F	Weighted median	4	-0.0279691	0.0565214	0.620712
test_F	HT_F	Inverse variance weighted	4	0.00901079	0.0511	0.86003
test_F	HT_F	Simple mode	4	-0.0150736	0.0770461	0.857391
test_F	HT_F	Weighted mode	4	-0.025623	0.0587769	0.692346
fsh_F	HT_F	MR Egger	3	0.162082	0.191862	0.553438
fsh_F	HT_F	Weighted median	3	0.0871518	0.0612586	0.154827
fsh_F	HT_F	Inverse variance weighted	3	0.0743621	0.0588902	0.206688
fsh_F	HT_F	Simple mode	3	0.0835834	0.0819712	0.415153
fsh_F	HT_F	Weighted mode	3	0.0894364	0.0618666	0.285168
lh_F	HT_F	MR Egger	3	-0.0163035	0.198764	0.947898
lh_F	HT_F	Weighted median	3	0.0225076	0.0693469	0.74551
lh_F	HT_F	Inverse variance weighted	3	0.0335516	0.0611834	0.583433
lh_F	HT_F	Simple mode	3	0.00536169	0.0875778	0.95675
lh_F	HT_F	Weighted mode	3	0.0173818	0.0726726	0.833243
prog_F	HT_F	MR Egger	4	-0.246198	0.25586	0.437461
prog_F	HT_F	Weighted median	4	-0.0523254	0.0840992	0.533819
prog_F	HT_F	Inverse variance weighted	4	-0.038018	0.0780155	0.626037
prog_F	HT_F	Simple mode	4	0.00274181	0.115831	0.982602
prog_F	HT_F	Weighted mode	4	-0.0742739	0.0877309	0.459401
oest_F	HT_F	MR Egger	4	0.0786552	0.212717	0.747041
oest_F	HT_F	Weighted median	4	-0.000544358	0.0518739	0.991627
oest_F	HT_F	Inverse variance weighted	4	-0.0179263	0.0553945	0.746232
oest_F	HT_F	Simple mode	4	-0.0104245	0.0720477	0.89413
oest_F	HT_F	Weighted mode	4	-0.0059968	0.0511018	0.913998
test_F	PG_F	MR Egger	5	0.133623	0.0958041	0.257422
test_F	PG_F	Weighted median	5	0.032134	0.0418489	0.442571
test_F	PG_F	Inverse variance weighted	5	0.0150217	0.0474164	0.751393
test_F	PG_F	Simple mode	5	-0.0173182	0.0865874	0.851231
test_F	PG_F	Weighted mode	5	0.0458399	0.0434697	0.351126
fsh_F	PG_F	MR Egger	5	0.296642	0.0949321	0.0522769
fsh_F	PG_F	Weighted median	5	0.133779	0.0470976	0.00450467
fsh_F	PG_F	Inverse variance weighted	5	0.124136	0.0476005	0.00911085
fsh_F	PG_F	Simple mode	5	0.0706026	0.102922	0.53042
fsh_F	PG_F	Weighted mode	5	0.176204	0.0506555	0.0253873
lh_F	PG_F	MR Egger	5	0.252543	0.194329	0.284599
lh_F	PG_F	Weighted median	5	0.166939	0.0507822	0.00101135
lh_F	PG_F	Inverse variance weighted	5	0.109063	0.0840774	0.194573
lh_F	PG_F	Simple mode	5	0.162087	0.080098	0.113033
lh_F	PG_F	Weighted mode	5	0.164764	0.0537208	0.0374009
prog_F	PG_F	MR Egger	5	0.190442	0.122146	0.216859
prog_F	PG_F	Weighted median	5	0.100529	0.0622743	0.106463
prog_F	PG_F	Inverse variance weighted	5	0.0730298	0.0546608	0.181532
prog_F	PG_F	Simple mode	5	0.0976847	0.0962018	0.367334
prog_F	PG_F	Weighted mode	5	0.102876	0.0621143	0.173014
oest_F	PG_F	MR Egger	5	0.0207325	0.0771889	0.805653
oest_F	PG_F	Weighted median	5	0.0405272	0.0404425	0.316298
oest_F	PG_F	Inverse variance weighted	5	0.0406228	0.0342042	0.23497
oest_F	PG_F	Simple mode	5	0.00892597	0.0611066	0.89093
oest_F	PG_F	Weighted mode	5	0.0363339	0.0458791	0.472708
test_F	LR_F	Inverse variance weighted	2	-0.00892073	0.0854955	0.916898
fsh_F	LR_F	Inverse variance weighted	2	-0.150286	0.0985471	0.127254
lh_F	LR_F	Inverse variance weighted	2	-0.134319	0.108202	0.214465
prog_F	LR_F	Inverse variance weighted	2	0.147074	0.136743	0.282129
oest_F	LR_F	Inverse variance weighted	2	-0.00328222	0.0794469	0.967046
test_F	HT_GM_F	MR Egger	9	0.22206	0.0961814	0.0542857
test_F	HT_GM_F	Weighted median	9	0.051672	0.0552147	0.349357
test_F	HT_GM_F	Inverse variance weighted	9	0.0779917	0.0586678	0.183723
test_F	HT_GM_F	Simple mode	9	0.00150478	0.0999336	0.988355
test_F	HT_GM_F	Weighted mode	9	0.0502337	0.0645196	0.458634
fsh_F	HT_GM_F	MR Egger	9	0.0626914	0.0995184	0.548732
fsh_F	HT_GM_F	Weighted median	9	0.0314272	0.0577837	0.586527
fsh_F	HT_GM_F	Inverse variance weighted	9	0.0195407	0.0490872	0.69057
fsh_F	HT_GM_F	Simple mode	9	0.0308574	0.0859447	0.728859
fsh_F	HT_GM_F	Weighted mode	9	0.0465077	0.0590657	0.453748
lh_F	HT_GM_F	MR Egger	9	0.0458137	0.0897844	0.625559
lh_F	HT_GM_F	Weighted median	9	0.0308074	0.0613027	0.615284
lh_F	HT_GM_F	Inverse variance weighted	9	-0.0132895	0.0465679	0.775353
lh_F	HT_GM_F	Simple mode	9	-0.00908805	0.106782	0.934266
lh_F	HT_GM_F	Weighted mode	9	0.0526766	0.0712201	0.480662
prog_F	HT_GM_F	MR Egger	9	0.0207349	0.152589	0.895736
prog_F	HT_GM_F	Weighted median	9	-0.0661979	0.0771306	0.39075
prog_F	HT_GM_F	Inverse variance weighted	9	-0.0627218	0.0770615	0.415691
prog_F	HT_GM_F	Simple mode	9	-0.0562738	0.129119	0.674483
prog_F	HT_GM_F	Weighted mode	9	-0.0670283	0.0895901	0.475777
oest_F	HT_GM_F	MR Egger	9	0.0662828	0.0798885	0.434092
oest_F	HT_GM_F	Weighted median	9	0.0037311	0.0465941	0.936176
oest_F	HT_GM_F	Inverse variance weighted	9	0.00930022	0.0374962	0.80411
oest_F	HT_GM_F	Simple mode	9	0.00260393	0.0628338	0.967959
oest_F	HT_GM_F	Weighted mode	9	0.00260393	0.0520137	0.9613
test_M	HT_M	Inverse variance weighted	2	-0.0624	0.0861187	0.468709
fsh_M	HT_M	Inverse variance weighted	2	0.413105	0.3408	0.22545
lh_male	HT_M	Inverse variance weighted	2	0.123086	0.237966	0.604987
oest_M	HT_M	Inverse variance weighted	2	0.122171	0.166341	0.462667
test_M	PG_M	MR Egger	6	0.21417	0.14333	0.209419
test_M	PG_M	Weighted median	6	0.0354721	0.043862	0.418675
test_M	PG_M	Inverse variance weighted	6	0.0461732	0.0401356	0.249967
test_M	PG_M	Simple mode	6	0.0266757	0.0658419	0.702121
test_M	PG_M	Weighted mode	6	0.0236967	0.0578145	0.698868
fsh_M	PG_M	MR Egger	6	-0.668168	0.507201	0.258109
fsh_M	PG_M	Weighted median	6	-0.251947	0.199383	0.206362
fsh_M	PG_M	Inverse variance weighted	6	-0.21446	0.148642	0.149077
fsh_M	PG_M	Simple mode	6	-0.52402	0.314318	0.156358
fsh_M	PG_M	Weighted mode	6	-0.513434	0.338338	0.189589
lh_M	PG_M	MR Egger	6	-0.907863	0.43588	0.105684
lh_M	PG_M	Weighted median	6	-0.100343	0.170352	0.555838
lh_M	PG_M	Inverse variance weighted	6	-0.127122	0.15365	0.408038
lh_M	PG_M	Simple mode	6	-0.0448296	0.2973	0.886037
lh_M	PG_M	Weighted mode	6	0.0027568	0.250747	0.991653
oest_M	PG_M	MR Egger	6	-0.0579503	0.21865	0.804079
oest_M	PG_M	Weighted median	6	0.0481808	0.0674993	0.475353
oest_M	PG_M	Inverse variance weighted	6	0.0532314	0.0540772	0.324938
oest_M	PG_M	Simple mode	6	0.10637	0.0934883	0.306773
oest_M	PG_M	Weighted mode	6	0.0331101	0.100016	0.754032
test_M	LR_M	Wald ratio	1	0.0759776	0.104469	0.467059
fsh_M	LR_M	Wald ratio	1	0.427374	0.376722	0.256604
lh_M	LR_M	Wald ratio	1	0.269087	0.330819	0.41599
oest_M	LR_M	Wald ratio	1	0.0395717	0.104469	0.704845
test_M	HT_GM_M	Inverse variance weighted	2	-0.0167194	0.0702742	0.811945
fsh_M	HT_GM_M	Inverse variance weighted	2	-0.43935	0.230346	0.0564758
lh_M	HT_GM_M	Inverse variance weighted	2	-0.240235	0.201463	0.233084
oest_M	HT_GM_M	Inverse variance weighted	2	0.172016	0.0531741	0.00121665
female_infert1	HT_F	MR Egger	4	0.0343773	0.162036	0.851642
female_infert1	HT_F	Weighted median	4	0.0585216	0.0545805	0.283627
female_infert1	HT_F	Inverse variance weighted	4	0.0684072	0.0494464	0.166523
female_infert1	HT_F	Simple mode	4	0.0620969	0.0715234	0.449161
female_infert1	HT_F	Weighted mode	4	0.0595219	0.0584047	0.383168
female_infert1	PG_F	MR Egger	5	-0.0287085	0.192102	0.890684
female_infert1	PG_F	Weighted median	5	0.030846	0.041643	0.45886
female_infert1	PG_F	Inverse variance weighted	5	-0.00447023	0.0752916	0.952656
female_infert1	PG_F	Simple mode	5	-0.0828817	0.121043	0.53113
female_infert1	PG_F	Weighted mode	5	0.0254051	0.045133	0.603561
female_infert1	LR_F	Inverse variance weighted	2	0.21963	0.213175	0.302877
female_infert1	HT_GM_F	MR Egger	9	0.0591009	0.0738035	0.449575
female_infert1	HT_GM_F	Weighted median	9	0.0477985	0.0494783	0.334019
female_infert1	HT_GM_F	Inverse variance weighted	9	0.0355675	0.0396524	0.369728
female_infert1	HT_GM_F	Simple mode	9	0.0483881	0.0669196	0.490229
female_infert1	HT_GM_F	Weighted mode	9	0.0531241	0.0557753	0.368747
female_infert2	HT_F	MR Egger	4	0.0631887	0.389849	0.886134
female_infert2	HT_F	Weighted median	4	-0.0512922	0.133757	0.701368
female_infert2	HT_F	Inverse variance weighted	4	-0.0901565	0.119914	0.452147
female_infert2	HT_F	Simple mode	4	-0.0709928	0.156751	0.681368
female_infert2	HT_F	Weighted mode	4	-0.0582818	0.137839	0.700901
female_infert2	PG_F	MR Egger	5	-0.0805204	0.196532	0.709519
female_infert2	PG_F	Weighted median	5	0.029256	0.0974987	0.764127
female_infert2	PG_F	Inverse variance weighted	5	0.0513991	0.0836684	0.539005
female_infert2	PG_F	Simple mode	5	-0.0984678	0.16518	0.583188
female_infert2	PG_F	Weighted mode	5	0.0214083	0.10827	0.852897
female_infert2	LR_F	Inverse variance weighted	2	-0.00937657	0.206184	0.963727
female_infert2	HT_GM_F	MR Egger	7	0.131452	0.189751	0.519312
female_infert2	HT_GM_F	Weighted median	7	-0.00364871	0.119958	0.975735
female_infert2	HT_GM_F	Inverse variance weighted	7	0.00359144	0.0992115	0.971123
female_infert2	HT_GM_F	Simple mode	7	0.124257	0.173176	0.500023
female_infert2	HT_GM_F	Weighted mode	7	-0.00247	0.150605	0.987447
female_infert3	HT_F	MR Egger	4	0.610067	0.379065	0.24881
female_infert3	HT_F	Weighted median	4	0.173852	0.127019	0.171092
female_infert3	HT_F	Inverse variance weighted	4	0.175604	0.119113	0.14041
female_infert3	HT_F	Simple mode	4	0.0505717	0.175507	0.791995
female_infert3	HT_F	Weighted mode	4	0.23428	0.115733	0.136087
female_infert3	PG_F	MR Egger	5	0.264759	0.296774	0.438055
female_infert3	PG_F	Weighted median	5	0.115702	0.0983381	0.239367
female_infert3	PG_F	Inverse variance weighted	5	0.0498128	0.127858	0.696837
female_infert3	PG_F	Simple mode	5	-0.090948	0.280694	0.762164
female_infert3	PG_F	Weighted mode	5	0.215291	0.103823	0.106789
female_infert3	LR_F	Inverse variance weighted	2	0.449332	0.230569	0.0513194
female_infert3	HT_GM_F	MR Egger	7	0.153217	0.190303	0.457311
female_infert3	HT_GM_F	Weighted median	7	0.159199	0.11939	0.18239
female_infert3	HT_GM_F	Inverse variance weighted	7	0.200036	0.0981349	0.0415122
female_infert3	HT_GM_F	Simple mode	7	0.164356	0.186315	0.411643
female_infert3	HT_GM_F	Weighted mode	7	0.148027	0.146509	0.351317
female_infert4	HT_F	MR Egger	4	-0.105366	0.196431	0.64536
female_infert4	HT_F	Weighted median	4	0.0424532	0.0648682	0.51282
female_infert4	HT_F	Inverse variance weighted	4	0.0380432	0.0598348	0.524904
female_infert4	HT_F	Simple mode	4	0.0972636	0.0929991	0.372472
female_infert4	HT_F	Weighted mode	4	0.00944236	0.0754754	0.908353
female_infert4	PG_F	MR Egger	5	-0.067122	0.224799	0.784743
female_infert4	PG_F	Weighted median	5	0.0196383	0.0493023	0.690392
female_infert4	PG_F	Inverse variance weighted	5	0.02548	0.090915	0.779277
female_infert4	PG_F	Simple mode	5	-0.0757465	0.0962288	0.475214
female_infert4	PG_F	Weighted mode	5	0.01754	0.0555778	0.768092
female_infert4	LR_F	Inverse variance weighted	2	0.0355104	0.180145	0.843733
female_infert4	HT_GM_F	MR Egger	9	-0.0118289	0.089299	0.898345
female_infert4	HT_GM_F	Weighted median	9	0.0310756	0.0591336	0.599225
female_infert4	HT_GM_F	Inverse variance weighted	9	0.00821074	0.0479543	0.864051
female_infert4	HT_GM_F	Simple mode	9	0.0126611	0.0959749	0.898304
female_infert4	HT_GM_F	Weighted mode	9	0.0351567	0.0648217	0.602347
female_infert5	HT_F	MR Egger	4	-0.0379552	0.30647	0.912761
female_infert5	HT_F	Weighted median	4	0.0228598	0.104998	0.82765
female_infert5	HT_F	Inverse variance weighted	4	0.0255784	0.0942369	0.786062
female_infert5	HT_F	Simple mode	4	0.0378468	0.118215	0.769856
female_infert5	HT_F	Weighted mode	4	0.0192117	0.110212	0.872717
female_infert5	PG_F	MR Egger	5	-0.228483	0.193663	0.323117
female_infert5	PG_F	Weighted median	5	-0.0231102	0.0739419	0.754626
female_infert5	PG_F	Inverse variance weighted	5	0.0236804	0.0991073	0.811154
female_infert5	PG_F	Simple mode	5	-0.088062	0.14182	0.56827
female_infert5	PG_F	Weighted mode	5	-0.0411095	0.0878241	0.664088
female_infert5	LR_F	Inverse variance weighted	2	0.321594	0.170576	0.0593832
female_infert5	HT_GM_F	MR Egger	7	0.00426869	0.143242	0.977379
female_infert5	HT_GM_F	Weighted median	7	0.0512504	0.0954257	0.591218
female_infert5	HT_GM_F	Inverse variance weighted	7	0.0242488	0.0764188	0.751005
female_infert5	HT_GM_F	Simple mode	7	-0.0365799	0.138679	0.80078
female_infert5	HT_GM_F	Weighted mode	7	0.0737664	0.10344	0.502545
male_infert	HT_M	Inverse variance weighted	2	-0.271767	0.20124	0.176867
male_infert	PG_M	MR Egger	6	-0.244689	0.329974	0.499541
male_infert	PG_M	Weighted median	6	-0.0877783	0.143503	0.540747
male_infert	PG_M	Inverse variance weighted	6	0.0208611	0.112097	0.852367
male_infert	PG_M	Simple mode	6	-0.109971	0.220165	0.638632
male_infert	PG_M	Weighted mode	6	-0.108567	0.225027	0.649858
male_infert	LR_M	Wald ratio	1	0.113966	0.313408	0.71613
male_infert	HT_GM_M	Inverse variance weighted	2	0.0881306	0.12965	0.496658
