## supplementary tables for "Genome-wide analysis identifies 66 variants underlying anatomical variation in human neuroendocrine structures and reveals links to testosterone": A16 - gtex_coloc_sig.xlsx

### Sheet: all_sig_gtex_coloc_results_merg
i	nsnps	PP.H0.abf	PP.H1.abf	PP.H2.abf	PP.H3.abf	PP.H4.abf	ratio	tissue	pheno	Chromosome.scaffold.name	Gene.start..bp.	Gene.end..bp.	Transcription.start.site..TSS.	Gene.name	Gene.type	Ensembl.Canonical	Gene.Synonym	SNP
ENSG00000118971	6356	1.0848e-13	0.00170164	7.0001e-13	0.00100761	0.997291	989.757	Adipose_Subcutaneous	PG	12	4269771	4305353	4273762	CCND2	protein_coding	1		rs76895963
ENSG00000118971	6357	4.4906e-06	0.00170287	2.89823e-05	0.00101786	0.997246	979.75	Adipose_Subcutaneous	PG_M	12	4269771	4305353	4273762	CCND2	protein_coding	1		rs76895963
ENSG00000070756	5004	1.91031e-06	0.00020769	0.00148158	0.152622	0.845687	5.54107	Artery_Aorta	HT	8	100685816	100722809	100722088	PABPC1	protein_coding	1	PAB1	rs1693564
ENSG00000070756	5004	1.91031e-06	0.00020769	0.00148158	0.152622	0.845687	5.54107	Artery_Aorta	HT	8	100685816	100722809	100722088	PABPC1	protein_coding	1	PABP1	rs1693564
ENSG00000070756	5004	1.91031e-06	0.00020769	0.00148158	0.152622	0.845687	5.54107	Artery_Aorta	HT	8	100685816	100722809	100722088	PABPC1	protein_coding	1	PABPC2	rs1693564
ENSG00000070756	5004	1.91031e-06	0.00020769	0.00148158	0.152622	0.845687	5.54107	Artery_Aorta	HT	8	100685816	100722809	100722088	PABPC1	protein_coding	1	PABPL1	rs1693564
ENSG00000134917	6603	8.78476e-32	0.00119318	1.19626e-29	0.154033	0.844774	5.48438	Artery_Aorta	HT_GM	11	130404923	130428609	130428609	ADAMTS8	protein_coding	1	METH2	rs3740888
ENSG00000134917	6603	8.78476e-32	0.00119318	1.19626e-29	0.154033	0.844774	5.48438	Artery_Aorta	HT_GM	11	130404923	130428609	130428609	ADAMTS8	protein_coding	1	ADAM-TS8	rs3740888
ENSG00000134917	6603	8.78476e-32	0.00119318	1.19626e-29	0.154033	0.844774	5.48438	Artery_Aorta	HT_GM	11	130404923	130428609	130428609	ADAMTS8	protein_coding	1	FLJ41712	rs3740888
ENSG00000118971	6356	1.0358e-17	1.62478e-07	6.42332e-13	7.6526e-05	0.999923	13066.4	Artery_Tibial	PG	12	4269771	4305353	4273762	CCND2	protein_coding	1		rs76895963
ENSG00000118971	6357	4.28783e-10	1.62598e-07	2.65901e-05	8.42682e-05	0.999889	11865.6	Artery_Tibial	PG_M	12	4269771	4305353	4273762	CCND2	protein_coding	1		rs76895963
ENSG00000124749	6225	8.45177e-08	0.0130257	4.97829e-07	0.0675298	0.919444	13.6154	Brain_Amygdala	HT	6	56056590	56394094	56247580	COL21A1	protein_coding	1		rs3857615
ENSG00000124749	6222	4.11683e-05	0.0125422	0.000242478	0.0646471	0.922527	14.2702	Brain_Amygdala	HT_F	6	56056590	56394094	56247580	COL21A1	protein_coding	1		rs141135345
ENSG00000124749	6225	0.000133822	0.0119363	0.000788241	0.0610465	0.926095	15.1703	Brain_Amygdala	HT_GM	6	56056590	56394094	56247580	COL21A1	protein_coding	1		rs141135345
ENSG00000146648	8105	0.000104197	0.0183057	0.000724657	0.118689	0.862177	7.26417	Brain_Anterior_cingulate_cortex_BA24	HT	7	55019017	55211628	55019017	EGFR	protein_coding	1	ERBB1	rs151057105
ENSG00000146648	8105	0.000104197	0.0183057	0.000724657	0.118689	0.862177	7.26417	Brain_Anterior_cingulate_cortex_BA24	HT	7	55019017	55211628	55019017	EGFR	protein_coding	1	ERRP	rs151057105
ENSG00000146648	8105	0.000104197	0.0183057	0.000724657	0.118689	0.862177	7.26417	Brain_Anterior_cingulate_cortex_BA24	HT	7	55019017	55211628	55019017	EGFR	protein_coding	1	ERBB	rs151057105
ENSG00000146648	8112	2.06872e-05	0.00363441	0.000455293	0.0707363	0.925153	13.0789	Brain_Caudate_basal_ganglia	HT	7	55019017	55211628	55019017	EGFR	protein_coding	1	ERBB1	rs151057105
ENSG00000146648	8112	2.06872e-05	0.00363441	0.000455293	0.0707363	0.925153	13.0789	Brain_Caudate_basal_ganglia	HT	7	55019017	55211628	55019017	EGFR	protein_coding	1	ERRP	rs151057105
ENSG00000146648	8112	2.06872e-05	0.00363441	0.000455293	0.0707363	0.925153	13.0789	Brain_Caudate_basal_ganglia	HT	7	55019017	55211628	55019017	EGFR	protein_coding	1	ERBB	rs151057105
ENSG00000146648	8112	2.99144e-05	0.00525548	0.000360351	0.0539034	0.940451	17.447	Brain_Cerebellar_Hemisphere	HT	7	55019017	55211628	55019017	EGFR	protein_coding	1	ERBB1	rs151057105
ENSG00000146648	8112	2.99144e-05	0.00525548	0.000360351	0.0539034	0.940451	17.447	Brain_Cerebellar_Hemisphere	HT	7	55019017	55211628	55019017	EGFR	protein_coding	1	ERRP	rs151057105
ENSG00000146648	8112	2.99144e-05	0.00525548	0.000360351	0.0539034	0.940451	17.447	Brain_Cerebellar_Hemisphere	HT	7	55019017	55211628	55019017	EGFR	protein_coding	1	ERBB	rs151057105
ENSG00000118971	6356	3.79515e-15	5.95315e-05	7.18336e-13	0.00128139	0.998659	779.356	Brain_Cerebellar_Hemisphere	PG	12	4269771	4305353	4273762	CCND2	protein_coding	1		rs76895963
ENSG00000118971	6357	1.57104e-07	5.9575e-05	2.97362e-05	0.00129	0.998621	774.125	Brain_Cerebellar_Hemisphere	PG_M	12	4269771	4305353	4273762	CCND2	protein_coding	1		rs76895963
ENSG00000239887	6824	1.16685e-15	6.72673e-14	0.000445634	0.0158532	0.983701	62.0508	Brain_Cerebellar_Hemisphere	HT_GM_F	1	162378841	162386812	162381728	C1orf226	protein_coding	1	FLJ13137	rs10800397
ENSG00000146648	8112	2.90771e-08	5.10838e-06	0.000432164	0.0665947	0.932968	14.0096	Brain_Cerebellum	HT	7	55019017	55211628	55019017	EGFR	protein_coding	1	ERBB1	rs151057105
ENSG00000146648	8112	2.90771e-08	5.10838e-06	0.000432164	0.0665947	0.932968	14.0096	Brain_Cerebellum	HT	7	55019017	55211628	55019017	EGFR	protein_coding	1	ERRP	rs151057105
ENSG00000146648	8112	2.90771e-08	5.10838e-06	0.000432164	0.0665947	0.932968	14.0096	Brain_Cerebellum	HT	7	55019017	55211628	55019017	EGFR	protein_coding	1	ERBB	rs151057105
ENSG00000118971	6356	7.09448e-22	1.11286e-11	6.37502e-13	1.31887e-11	1	7.58227e+10	Brain_Cerebellum	PG	12	4269771	4305353	4273762	CCND2	protein_coding	1		rs76895963
ENSG00000118971	6357	2.93685e-14	1.11367e-11	2.63902e-05	7.68652e-06	0.999966	130093	Brain_Cerebellum	PG_M	12	4269771	4305353	4273762	CCND2	protein_coding	1		rs76895963
ENSG00000171722	6822	3.08948e-05	0.00178103	0.0026097	0.141908	0.85367	6.01565	Brain_Cerebellum	HT_GM_F	1	162373203	162376854	162376854	SPATA46	protein_coding	1	TEKT2BP2	rs10800397
ENSG00000171722	6822	3.08948e-05	0.00178103	0.0026097	0.141908	0.85367	6.01565	Brain_Cerebellum	HT_GM_F	1	162373203	162376854	162376854	SPATA46	protein_coding	1	C1ORF111	rs10800397
ENSG00000146648	8112	2.81612e-12	4.94748e-10	0.000301739	0.0434482	0.95625	22.009	Brain_Cortex	HT	7	55019017	55211628	55019017	EGFR	protein_coding	1	ERBB1	rs151057105
ENSG00000146648	8112	2.81612e-12	4.94748e-10	0.000301739	0.0434482	0.95625	22.009	Brain_Cortex	HT	7	55019017	55211628	55019017	EGFR	protein_coding	1	ERRP	rs151057105
ENSG00000146648	8112	2.81612e-12	4.94748e-10	0.000301739	0.0434482	0.95625	22.009	Brain_Cortex	HT	7	55019017	55211628	55019017	EGFR	protein_coding	1	ERBB	rs151057105
ENSG00000113231	6477	6.93856e-07	1.9765e-05	0.00457349	0.121541	0.873865	7.1899	Brain_Spinal_cord_cervical_c-1	HT	5	77210449	77428256	77210680	PDE8B	protein_coding	1		rs7708285
ENSG00000095752	8815	9.44939e-07	0.000227717	0.000524887	0.117675	0.881572	7.49159	Cells_Cultured_fibroblasts	HT	19	55364382	55370463	55370463	IL11	protein_coding	1	AGIF	rs4806665
ENSG00000095752	8815	9.44939e-07	0.000227717	0.000524887	0.117675	0.881572	7.49159	Cells_Cultured_fibroblasts	HT	19	55364382	55370463	55370463	IL11	protein_coding	1	IL-11	rs4806665
ENSG00000181191	3256	0.00264417	0.177357	0.00103344	0.0617452	0.75722	12.2636	Cells_Cultured_fibroblasts	HT	X	69160851	69165521	69165453	PJA1	protein_coding	1	RNF70	rs5937160
ENSG00000181191	3256	0.00264417	0.177357	0.00103344	0.0617452	0.75722	12.2636	Cells_Cultured_fibroblasts	HT	X	69160851	69165521	69165453	PJA1	protein_coding	1	FLJ11830	rs5937160
ENSG00000181191	3256	0.00264417	0.177357	0.00103344	0.0617452	0.75722	12.2636	Cells_Cultured_fibroblasts	HT	X	69160851	69165521	69165453	PJA1	protein_coding	1	PRAJA1	rs5937160
ENSG00000118971	6356	2.42935e-12	0.0381074	1.88974e-12	0.0202263	0.941666	46.5566	Cells_Cultured_fibroblasts	PG	12	4269771	4305353	4273762	CCND2	protein_coding	1		rs76895963
ENSG00000172171	4321	5.85472e-05	0.00338445	0.00269313	0.147216	0.846648	5.75108	Cells_Cultured_fibroblasts	PG	17	30897336	30906238	30906238	TEFM	protein_coding	1	FLJ22729	rs6505216
ENSG00000172171	4321	5.85472e-05	0.00338445	0.00269313	0.147216	0.846648	5.75108	Cells_Cultured_fibroblasts	PG	17	30897336	30906238	30906238	TEFM	protein_coding	1	C17ORF42	rs6505216
ENSG00000118971	6357	0.000100546	0.038128	7.82072e-05	0.0202423	0.941451	46.5092	Cells_Cultured_fibroblasts	PG_M	12	4269771	4305353	4273762	CCND2	protein_coding	1		rs76895963
ENSG00000166169	4001	0.00177752	0.162513	0.00158291	0.137758	0.696369	5.05503	Cells_EBV-transformed_lymphocytes	HT	10	101578882	101588270	101588257	POLL	protein_coding	1		rs2495732
ENSG00000117335	5211	2.31202e-20	1.13769e-17	0.000224926	0.1017	0.898075	8.8306	Esophagus_Mucosa	HT_GM	1	207752037	207795513	207752054	CD46	protein_coding	1	MIC10	rs7550273
ENSG00000117335	5211	2.31202e-20	1.13769e-17	0.000224926	0.1017	0.898075	8.8306	Esophagus_Mucosa	HT_GM	1	207752037	207795513	207752054	CD46	protein_coding	1	TLX	rs7550273
ENSG00000117335	5211	2.31202e-20	1.13769e-17	0.000224926	0.1017	0.898075	8.8306	Esophagus_Mucosa	HT_GM	1	207752037	207795513	207752054	CD46	protein_coding	1	TRA2.10	rs7550273
ENSG00000117335	5211	2.31202e-20	1.13769e-17	0.000224926	0.1017	0.898075	8.8306	Esophagus_Mucosa	HT_GM	1	207752037	207795513	207752054	CD46	protein_coding	1	MGC26544	rs7550273
ENSG00000117335	5211	2.31202e-20	1.13769e-17	0.000224926	0.1017	0.898075	8.8306	Esophagus_Mucosa	HT_GM	1	207752037	207795513	207752054	CD46	protein_coding	1	MCP	rs7550273
ENSG00000118971	6356	1.95487e-12	0.0306645	1.24086e-12	0.00986972	0.959466	97.2131	Esophagus_Muscularis	PG	12	4269771	4305353	4273762	CCND2	protein_coding	1		rs76895963
ENSG00000118971	6357	8.09129e-05	0.0306828	5.13663e-05	0.00988547	0.959299	97.0414	Esophagus_Muscularis	PG_M	12	4269771	4305353	4273762	CCND2	protein_coding	1		rs76895963
ENSG00000095752	8815	2.10462e-05	0.00507184	0.000388281	0.08447	0.910049	10.7736	Lung	HT	19	55364382	55370463	55370463	IL11	protein_coding	1	AGIF	rs4806665
ENSG00000095752	8815	2.10462e-05	0.00507184	0.000388281	0.08447	0.910049	10.7736	Lung	HT	19	55364382	55370463	55370463	IL11	protein_coding	1	IL-11	rs4806665
ENSG00000160472	8800	4.40741e-45	1.06222e-42	0.00025006	0.0507769	0.948973	18.6891	Lung	HT	19	55376826	55378246	55376826	TMEM190	protein_coding	1	MDAC1	rs4806665
ENSG00000118971	6356	1.29251e-12	0.0202746	1.25085e-12	0.00992305	0.969802	97.7323	Lung	PG	12	4269771	4305353	4273762	CCND2	protein_coding	1		rs76895963
ENSG00000118971	6357	5.34985e-05	0.020287	5.1826e-05	0.00995629	0.969651	97.3909	Lung	PG_M	12	4269771	4305353	4273762	CCND2	protein_coding	1		rs76895963
ENSG00000118971	6356	2.97004e-17	4.65887e-07	6.37513e-13	1.70843e-07	0.999999	5.85333e+06	Muscle_Skeletal	PG	12	4269771	4305353	4273762	CCND2	protein_coding	1		rs76895963
ENSG00000118971	6357	1.22948e-09	4.66229e-07	2.63906e-05	7.85775e-06	0.999965	127259	Muscle_Skeletal	PG_M	12	4269771	4305353	4273762	CCND2	protein_coding	1		rs76895963
ENSG00000118971	6356	4.39701e-17	6.89725e-07	6.37529e-13	4.37455e-07	0.999999	2.28595e+06	Nerve_Tibial	PG	12	4269771	4305353	4273762	CCND2	protein_coding	1		rs76895963
ENSG00000118971	6357	1.82019e-09	6.90231e-07	2.63913e-05	8.12424e-06	0.999965	123084	Nerve_Tibial	PG_M	12	4269771	4305353	4273762	CCND2	protein_coding	1		rs76895963
ENSG00000172171	4321	0.000189871	0.0109759	0.00247799	0.134729	0.851627	6.32102	Pancreas	PG	17	30897336	30906238	30906238	TEFM	protein_coding	1	FLJ22729	rs6505216
ENSG00000172171	4321	0.000189871	0.0109759	0.00247799	0.134729	0.851627	6.32102	Pancreas	PG	17	30897336	30906238	30906238	TEFM	protein_coding	1	C17ORF42	rs6505216
ENSG00000118971	6356	7.64934e-13	0.0119989	1.01197e-12	0.00605452	0.981947	162.184	Pituitary	PG	12	4269771	4305353	4273762	CCND2	protein_coding	1		rs76895963
ENSG00000118971	6357	3.16638e-05	0.0120071	4.18623e-05	0.00605588	0.981863	162.134	Pituitary	PG_M	12	4269771	4305353	4273762	CCND2	protein_coding	1		rs76895963
ENSG00000160472	8800	1.06995e-29	2.57868e-27	0.000303595	0.0638101	0.935886	14.6667	Testis	HT	19	55376826	55378246	55376826	TMEM190	protein_coding	1	MDAC1	rs4806665
ENSG00000104635	6226	8.01954e-18	2.08304e-06	6.15453e-13	0.151375	0.848623	5.60611	Testis	HT_GM	8	22367278	22434129	22367278	SLC39A14	protein_coding	1	NET34	rs7005505
ENSG00000104635	6226	8.01954e-18	2.08304e-06	6.15453e-13	0.151375	0.848623	5.60611	Testis	HT_GM	8	22367278	22434129	22367278	SLC39A14	protein_coding	1	ZIP-14	rs7005505
ENSG00000104635	6226	8.01954e-18	2.08304e-06	6.15453e-13	0.151375	0.848623	5.60611	Testis	HT_GM	8	22367278	22434129	22367278	SLC39A14	protein_coding	1	ZIP14	rs7005505
ENSG00000104635	6226	8.01954e-18	2.08304e-06	6.15453e-13	0.151375	0.848623	5.60611	Testis	HT_GM	8	22367278	22434129	22367278	SLC39A14	protein_coding	1	KIAA0062	rs7005505
ENSG00000104635	6222	5.1382e-12	1.8751e-06	3.94327e-07	0.135256	0.864742	6.39339	Testis	HT_GM_F	8	22367278	22434129	22367278	SLC39A14	protein_coding	1	ZIP14	rs4872491
ENSG00000104635	6222	5.1382e-12	1.8751e-06	3.94327e-07	0.135256	0.864742	6.39339	Testis	HT_GM_F	8	22367278	22434129	22367278	SLC39A14	protein_coding	1	KIAA0062	rs4872491
ENSG00000104635	6222	5.1382e-12	1.8751e-06	3.94327e-07	0.135256	0.864742	6.39339	Testis	HT_GM_F	8	22367278	22434129	22367278	SLC39A14	protein_coding	1	NET34	rs4872491
ENSG00000104635	6222	5.1382e-12	1.8751e-06	3.94327e-07	0.135256	0.864742	6.39339	Testis	HT_GM_F	8	22367278	22434129	22367278	SLC39A14	protein_coding	1	ZIP-14	rs4872491
ENSG00000118971	6356	7.87832e-12	0.123581	3.9505e-12	0.0537416	0.822677	15.308	Thyroid	PG	12	4269771	4305353	4273762	CCND2	protein_coding	1		rs76895963
ENSG00000118971	6357	0.000325942	0.1236	0.000163404	0.0537424	0.822169	15.2983	Thyroid	PG_M	12	4269771	4305353	4273762	CCND2	protein_coding	1		rs76895963
