## supplementary tables for "Genome-wide analysis identifies 66 variants underlying anatomical variation in human neuroendocrine structures and reveals links to testosterone": A18 - depict_gene_enrichment.xlsx

### Sheet: all_gene_enrichment
Original gene set ID	Original gene set description	Nominal P value	False discovery rate	Reconstituted gene set Z score gene 1	Reconstituted gene set Z score gene 2	Reconstituted gene set Z score gene 3	Reconstituted gene set Z score gene 4	Reconstituted gene set Z score gene 5	Reconstituted gene set Z score gene 6	Reconstituted gene set Z score gene 7	Reconstituted gene set Z score gene 8	Reconstituted gene set Z score gene 9	Reconstituted gene set Z score gene 10	pheno	group
KEGG_VIRAL_MYOCARDITIS	KEGG_VIRAL_MYOCARDITIS	0.91	>=0.20	CORO6 (3.7)	TAPBPL (3.2)	RBFOX1 (2.5)	MUC1 (2.0)	NBEAL1 (2.0)	SSH2 (1.9)	ADAMTS8 (1.9)	GTDC1 (1.7)	IFFO1 (1.7)	ZC3H12D (1.5)	HT	all
KEGG_PENTOSE_AND_GLUCURONATE_INTERCONVERSIONS	KEGG_PENTOSE_AND_GLUCURONATE_INTERCONVERSIONS	0.93	>=0.20	EFR3B (2.7)	GBE1 (2.6)	HERC3 (2.1)	CHRNA9 (1.9)	MSRA (1.7)	ENSG00000247276 (1.7)	SLC50A1 (1.7)	ENSG00000233527 (1.6)	TF (1.5)	HINT2 (1.3)	HT	all
KEGG_ASTHMA	KEGG_ASTHMA	0.96	>=0.20	C10orf128 (5.2)	ZC3H12D (2.2)	SLC6A4 (2.2)	TAPBPL (1.9)	MAF (1.9)	FAM182A (1.6)	DCST1 (1.6)	FOXD2 (1.6)	DPM3 (1.5)	MUC1 (1.2)	HT	all
KEGG_DRUG_METABOLISM_CYTOCHROME_P450	KEGG_DRUG_METABOLISM_CYTOCHROME_P450	0.96	>=0.20	ENSG00000182329 (2.9)	PKLR (2.5)	SNX31 (2.5)	TMEM190 (2.2)	CPEB3 (1.8)	ADAMTS15 (1.8)	SLC6A4 (1.6)	RAET1E (1.6)	GCAT (1.5)	MR1 (1.5)	HT	all
KEGG_VIRAL_MYOCARDITIS	KEGG_VIRAL_MYOCARDITIS	0.35	>=0.20	SGCG (3.8)	C9orf5 (2.3)	ADAMTS8 (1.9)	MARCH1 (1.8)	MR1 (1.5)	FAM120A (1.5)	PARD3B (1.3)	ST14 (1.3)	TNFSF10 (1.2)	GDPD1 (1.1)	HT	female
KEGG_PENTOSE_AND_GLUCURONATE_INTERCONVERSIONS	KEGG_PENTOSE_AND_GLUCURONATE_INTERCONVERSIONS	0.41	>=0.20	A1CF (2.7)	ANXA4 (2.2)	SLC30A10 (2.2)	ENSG00000258583 (2.1)	PCDH20 (2.0)	ENSG00000247276 (1.7)	SLC35B3 (1.2)	MR1 (1.2)	APLP2 (1.1)	ENSG00000243155 (1.1)	HT	female
KEGG_DRUG_METABOLISM_CYTOCHROME_P450	KEGG_DRUG_METABOLISM_CYTOCHROME_P450	0.41	>=0.20	SLC30A10 (2.7)	A1CF (2.5)	SNX31 (2.5)	TMEM190 (2.2)	ADAMTS15 (1.8)	RAET1E (1.6)	MR1 (1.5)	VIT (1.4)	SGCG (1.1)	ADAMTS7 (1.0)	HT	female
KEGG_ASTHMA	KEGG_ASTHMA	0.8	>=0.20	MARCH1 (2.9)	TNFSF10 (2.3)	CALN1 (1.0)	SNX31 (0.9)	ENSG00000225879 (0.8)	RASGEF1C (0.6)	COX6B2 (0.6)	ENSG00000258583 (0.5)	PARD3B (0.5)	ENSG00000235477 (0.5)	HT	female
KEGG_PENTOSE_AND_GLUCURONATE_INTERCONVERSIONS	KEGG_PENTOSE_AND_GLUCURONATE_INTERCONVERSIONS	0.19	>=0.20	GBE1 (2.6)	RLN2 (2.0)	LIPA (1.8)	C3orf79 (1.7)	ABI3BP (1.6)	TF (1.5)	INSL6 (1.4)	CCDC34 (1.3)	SLC10A2 (1.3)	ARRDC4 (1.1)	HT	male
KEGG_VIRAL_MYOCARDITIS	KEGG_VIRAL_MYOCARDITIS	0.38	>=0.20	LIPA (2.1)	KCNQ1 (1.9)	ADAMTS8 (1.9)	PDCD1LG2 (1.9)	C3orf79 (1.8)	ZC3H12D (1.5)	WNT8B (1.1)	ENSG00000234721 (1.1)	HLCS (1.0)	ENSG00000231304 (1.0)	HT	male
KEGG_ASTHMA	KEGG_ASTHMA	0.63	>=0.20	PDCD1LG2 (2.8)	JAK2 (2.7)	ZC3H12D (2.2)	CSF3R (2.0)	KCNQ1 (1.5)	TAB2 (0.9)	LIPA (0.9)	ENSG00000225879 (0.8)	RPGRIP1L (0.6)	LRP5L (0.4)	HT	male
KEGG_DRUG_METABOLISM_CYTOCHROME_P450	KEGG_DRUG_METABOLISM_CYTOCHROME_P450	0.73	>=0.20	GPR128 (2.5)	TMEM190 (2.2)	ADAMTS15 (1.8)	RAET1E (1.6)	SHROOM3 (1.3)	C3orf79 (0.9)	LIPA (0.8)	NDUFB8 (0.7)	ARRDC4 (0.7)	NOV (0.7)	HT	male
KEGG_PENTOSE_AND_GLUCURONATE_INTERCONVERSIONS	KEGG_PENTOSE_AND_GLUCURONATE_INTERCONVERSIONS	0.29	>=0.20	CAPN9 (2.7)	ENSG00000182648 (2.6)	PM20D1 (2.4)	ENSG00000223850 (2.3)	ALCAM (2.2)	CDKN2B-AS (2.1)	DMRTA2 (1.7)	KCNJ13 (1.7)	GNRH1 (1.7)	CABLES2 (1.7)	PG	all
KEGG_DRUG_METABOLISM_CYTOCHROME_P450	KEGG_DRUG_METABOLISM_CYTOCHROME_P450	0.45	>=0.20	CAPN9 (3.4)	KCNJ13 (2.4)	ENSG00000224186 (2.3)	ALCAM (2.2)	C7orf58 (1.9)	COLEC10 (1.5)	MYRIP (1.3)	CDKN2B-AS (1.2)	EYA2 (1.2)	NGEF (1.2)	PG	all
KEGG_ASTHMA	KEGG_ASTHMA	0.48	>=0.20	LIF (3.6)	DENND4A (2.4)	POLN (2.1)	ADAP2 (2.0)	TNFSF11 (1.9)	IKZF2 (1.8)	HCRTR2 (1.8)	SLC41A1 (1.8)	RUNX2 (1.7)	CCND2 (1.7)	PG	all
KEGG_VIRAL_MYOCARDITIS	KEGG_VIRAL_MYOCARDITIS	0.63	>=0.20	OBSCN (3.2)	DENND4A (1.7)	PRLHR (1.6)	ADAP2 (1.6)	GBAS (1.3)	IKZF2 (1.3)	CCND2 (1.3)	RUNX1 (1.1)	CDKN2B-AS (1.1)	EDNRA (1.0)	PG	all
KEGG_DRUG_METABOLISM_CYTOCHROME_P450	KEGG_DRUG_METABOLISM_CYTOCHROME_P450	0.18	>=0.20	ECM2 (2.5)	ENSG00000224186 (2.3)	A2ML1 (1.6)	AHR (1.3)	GOT2P1 (1.2)	CDKN2B-AS (1.2)	OMD (1.2)	ACO1 (1.1)	LMX1A (1.0)	OGN (1.0)	PG	female
KEGG_PENTOSE_AND_GLUCURONATE_INTERCONVERSIONS	KEGG_PENTOSE_AND_GLUCURONATE_INTERCONVERSIONS	0.39	>=0.20	ENSG00000182648 (2.6)	CMIP (2.2)	CDKN2B-AS (2.1)	ACO1 (2.0)	ENSG00000224186 (1.7)	ENSG00000259142 (1.4)	FGF21 (1.3)	MNX1 (1.3)	NOM1 (1.2)	RAF1 (1.2)	PG	female
KEGG_ASTHMA	KEGG_ASTHMA	0.68	>=0.20	ECM2 (2.5)	AHR (1.8)	ENSG00000259359 (1.8)	LINC00290 (1.8)	CCND2 (1.7)	ASPN (1.4)	FGF21 (1.3)	RUNX1 (0.9)	ENSG00000224186 (0.9)	OMD (0.9)	PG	female
KEGG_VIRAL_MYOCARDITIS	KEGG_VIRAL_MYOCARDITIS	0.83	>=0.20	AHR (2.5)	ECM2 (1.9)	ASPN (1.4)	CCND2 (1.3)	RUNX1 (1.1)	CDKN2B-AS (1.1)	SORCS2 (1.0)	MTAP (1.0)	FGF21 (0.9)	ENSG00000232548 (0.9)	PG	female
KEGG_ASTHMA	KEGG_ASTHMA	0.11	>=0.20	COL6A5 (4.8)	GNLY (2.0)	ADAP2 (2.0)	CCND2 (1.7)	GFRA2 (1.5)	ENSG00000224186 (0.9)	ZHX3 (0.8)	SMR3B (0.8)	SIX1 (0.7)	PLCG1 (0.6)	PG	male
KEGG_DRUG_METABOLISM_CYTOCHROME_P450	KEGG_DRUG_METABOLISM_CYTOCHROME_P450	0.34	>=0.20	CYP2B6 (5.8)	ASCL3 (3.6)	C11orf16 (2.9)	TMEM45B (2.5)	ENSG00000224186 (2.3)	PRODH (1.3)	MYRIP (1.3)	ST5 (1.0)	AKIP1 (0.9)	ENSG00000231365 (0.7)	PG	male
KEGG_VIRAL_MYOCARDITIS	KEGG_VIRAL_MYOCARDITIS	0.47	>=0.20	GNLY (1.8)	COL6A5 (1.7)	ADAP2 (1.6)	CCND2 (1.3)	FABP3P2 (0.9)	CABLES2 (0.9)	FERD3L (0.9)	TOP1 (0.8)	SIX1 (0.7)	CPEB4 (0.7)	PG	male
KEGG_PENTOSE_AND_GLUCURONATE_INTERCONVERSIONS	KEGG_PENTOSE_AND_GLUCURONATE_INTERCONVERSIONS	0.89	>=0.20	ASCL3 (4.8)	CYP2B6 (1.9)	TERT (1.8)	CABLES2 (1.7)	ENSG00000224186 (1.7)	C11orf16 (1.0)	ENSG00000254811 (1.0)	SIX6 (0.9)	MYRIP (0.9)	AKIP1 (0.9)	PG	male
KEGG_ASTHMA	KEGG_ASTHMA	0.05	>=0.20	CSF2 (5.0)	IL3 (4.9)	CISH (4.0)	HEMK1 (3.3)	MAPKAPK3 (2.8)	ENSG00000249917 (2.6)	RSPH6A (2.4)	LY75 (2.2)	TMTC2 (2.1)	IRF1 (1.9)	OB	all
KEGG_VIRAL_MYOCARDITIS	KEGG_VIRAL_MYOCARDITIS	0.14	>=0.20	IRF1 (3.4)	DMPK (3.0)	PARP3 (2.7)	SORL1 (2.5)	LY75 (2.4)	AKAP13 (2.2)	CLIC5 (2.1)	EYA4 (1.8)	TNIK (1.8)	IQCF5-AS1 (1.7)	OB	all
KEGG_PENTOSE_AND_GLUCURONATE_INTERCONVERSIONS	KEGG_PENTOSE_AND_GLUCURONATE_INTERCONVERSIONS	0.61	>=0.20	SLC22A5 (2.4)	ALCAM (2.2)	P4HA2 (2.1)	RAB28 (2.0)	CD302 (1.9)	ENSG00000233006 (1.7)	NAALADL2 (1.7)	LRRC17 (1.7)	FGF20 (1.6)	EEFSEC (1.5)	OB	all
KEGG_DRUG_METABOLISM_CYTOCHROME_P450	KEGG_DRUG_METABOLISM_CYTOCHROME_P450	0.94	>=0.20	CD302 (2.4)	ALCAM (2.2)	SLC22A4 (2.1)	FBXL13 (1.6)	PKHD1 (1.4)	LY75 (1.3)	IQCF6 (1.3)	LINC00326 (1.2)	IQCF5-AS1 (1.2)	TMTC2 (1.1)	OB	all
KEGG_ASTHMA	KEGG_ASTHMA	0.14	>=0.20	ENSG00000249917 (2.6)	TRAV13-2 (2.1)	CARD11 (1.7)	SECTM1 (1.5)	MRPS11P1 (1.5)	CAMK1D (1.4)	PDE7B (1.2)	ENSG00000246084 (1.1)	HNF4G (1.1)	SYN3 (1.0)	OB	female
KEGG_VIRAL_MYOCARDITIS	KEGG_VIRAL_MYOCARDITIS	0.16	>=0.20	CARD11 (3.1)	SECTM1 (2.3)	SYN3 (1.8)	TNIK (1.8)	ENSG00000249917 (1.5)	MRPS11P1 (1.2)	CAPN13 (1.2)	HNF4G (1.1)	PAX3 (1.0)	METTL14 (0.9)	OB	female
KEGG_PENTOSE_AND_GLUCURONATE_INTERCONVERSIONS	KEGG_PENTOSE_AND_GLUCURONATE_INTERCONVERSIONS	0.21	>=0.20	HNF4G (2.6)	CAPN13 (2.2)	PDS5A (2.1)	SYN3 (1.7)	CLYBL (1.7)	FGF20 (1.6)	C17orf101 (1.6)	EEFSEC (1.5)	SEC24D (1.3)	PRSS12 (1.3)	OB	female
KEGG_DRUG_METABOLISM_CYTOCHROME_P450	KEGG_DRUG_METABOLISM_CYTOCHROME_P450	0.51	>=0.20	HNF4G (2.7)	CAPN13 (2.6)	CLYBL (2.1)	UTS2R (1.9)	SEC24D (1.1)	PRSS12 (1.0)	FGF20 (0.9)	ENSG00000249917 (0.6)	PAPD7 (0.5)	SYN3 (0.5)	OB	female
KEGG_PENTOSE_AND_GLUCURONATE_INTERCONVERSIONS	KEGG_PENTOSE_AND_GLUCURONATE_INTERCONVERSIONS	0.1	>=0.20	SLCO1B1 (3.5)	ENSG00000240050 (2.5)	ALCAM (2.2)	CPM (1.6)	EEFSEC (1.5)	PAX3 (1.3)	HNRNPA1P31 (1.1)	SFMBT1 (1.0)	ACSF3 (0.8)	ENSG00000205014 (0.7)	OB	male
KEGG_DRUG_METABOLISM_CYTOCHROME_P450	KEGG_DRUG_METABOLISM_CYTOCHROME_P450	0.11	>=0.20	SLCO1B1 (7.2)	SLCO1B3 (4.7)	ALCAM (2.2)	LYZL1 (1.2)	LMX1A (1.0)	HNRNPA1P31 (0.8)	ENSG00000240050 (0.8)	THBS2 (0.8)	LINC00304 (0.7)	LINGO2 (0.6)	OB	male
KEGG_ASTHMA	KEGG_ASTHMA	0.16	>=0.20	CACNA2D3 (2.5)	ENSG00000205014 (1.6)	HNRNPA1P31 (1.5)	SFMBT1 (1.5)	EEFSEC (0.9)	LYZL1 (0.8)	RBBP4P4 (0.7)	LMX1A (0.6)	BMPR1B (0.6)	AKAP12 (0.5)	OB	male
KEGG_VIRAL_MYOCARDITIS	KEGG_VIRAL_MYOCARDITIS	0.25	>=0.20	CDH15 (2.1)	CACNA2D3 (1.8)	LARGE (1.5)	SP100 (1.3)	HNRNPA1P31 (1.1)	PAX3 (1.0)	ALCAM (1.0)	DSE (1.0)	LYZL1 (0.7)	BMPR1B (0.6)	OB	male
KEGG_DRUG_METABOLISM_CYTOCHROME_P450	KEGG_DRUG_METABOLISM_CYTOCHROME_P450	0.68	>=0.20	SLC2A2 (5.8)	ENSG00000199488 (5.5)	ANXA10 (4.3)	ITIH1 (4.2)	ACAA2 (2.2)	ITIH4 (2.2)	EFEMP1 (2.0)	ITIH3 (1.9)	RAET1E (1.6)	PIWIL2 (1.6)	HT_GM	all
KEGG_VIRAL_MYOCARDITIS	KEGG_VIRAL_MYOCARDITIS	0.96	>=0.20	PIWIL2 (2.4)	ADAMTS8 (1.9)	LAMP3 (1.5)	MR1 (1.5)	ST14 (1.3)	WNT8B (1.1)	C22orf23 (1.1)	TMCC3 (1.0)	SNTB2 (1.0)	AFAP1 (1.0)	HT_GM	all
KEGG_PENTOSE_AND_GLUCURONATE_INTERCONVERSIONS	KEGG_PENTOSE_AND_GLUCURONATE_INTERCONVERSIONS	0.98	>=0.20	ENSG00000199488 (4.1)	SLC2A2 (3.7)	ACAA2 (2.6)	MBD1 (2.4)	SLC39A8 (2.3)	ANXA4 (2.2)	SOX10 (1.9)	ENSG00000214293 (1.6)	ITIH1 (1.5)	DEFB122 (1.4)	HT_GM	all
KEGG_ASTHMA	KEGG_ASTHMA	1	>=0.20	PHTF2 (2.0)	FAM182A (1.6)	TET2 (1.6)	SFMBT1 (1.5)	ANXA10 (1.3)	FOXN3 (1.3)	ENSG00000229175 (1.2)	PIWIL2 (1.1)	RPS2P45 (1.1)	DEPDC5 (1.1)	HT_GM	all
KEGG_DRUG_METABOLISM_CYTOCHROME_P450	KEGG_DRUG_METABOLISM_CYTOCHROME_P450	0.12	>=0.20	ANG (4.6)	ACAA2 (2.2)	SLC7A9 (1.8)	RAET1E (1.6)	PIWIL2 (1.6)	ENSG00000214401 (1.5)	TRIM2 (1.5)	SLC39A8 (1.5)	MR1 (1.5)	NMU (1.3)	HT_GM	female
KEGG_VIRAL_MYOCARDITIS	KEGG_VIRAL_MYOCARDITIS	0.16	>=0.20	TXLNB (3.7)	PEBP4 (3.1)	RBFOX1 (2.5)	PIWIL2 (2.4)	ADAMTS8 (1.9)	TRH (1.7)	MR1 (1.5)	ENSG00000253656 (1.1)	BANK1 (0.9)	COL21A1 (0.9)	HT_GM	female
KEGG_PENTOSE_AND_GLUCURONATE_INTERCONVERSIONS	KEGG_PENTOSE_AND_GLUCURONATE_INTERCONVERSIONS	0.42	>=0.20	GLB1 (2.7)	ACAA2 (2.6)	MBD1 (2.4)	SLC39A8 (2.3)	ANXA4 (2.2)	ANG (2.1)	FGF20 (1.6)	ENSG00000214401 (1.6)	CRTAP (1.6)	ENSG00000239332 (1.6)	HT_GM	female
KEGG_ASTHMA	KEGG_ASTHMA	0.77	>=0.20	TRH (1.6)	ENSG00000185294 (1.5)	TRPC6 (1.4)	DIAPH3-AS1 (1.3)	ENSG00000229175 (1.2)	GLB1 (1.2)	PIWIL2 (1.1)	BANK1 (1.0)	CDK6 (0.9)	LINC00343 (0.9)	HT_GM	female
KEGG_DRUG_METABOLISM_CYTOCHROME_P450	KEGG_DRUG_METABOLISM_CYTOCHROME_P450	0.22	>=0.20	SLC28A2 (5.1)	ENPP7 (5.1)	CRYL1 (3.6)	GATM (2.4)	ITIH4 (2.2)	HYI (2.1)	GKN2 (1.6)	ENSG00000230288 (1.5)	SLC39A8 (1.5)	NMU (1.3)	HT_GM	male
KEGG_ASTHMA	KEGG_ASTHMA	0.27	>=0.20	MARCH1 (2.9)	SLC28A2 (2.2)	GATM (2.1)	SFMBT1 (1.5)	C6orf108 (1.4)	CLEC16A (1.2)	SHF (1.2)	GKN2 (1.2)	ZFP30 (1.2)	EXOC2 (1.1)	HT_GM	male
KEGG_VIRAL_MYOCARDITIS	KEGG_VIRAL_MYOCARDITIS	0.41	>=0.20	GATM (2.7)	ADAMTS8 (1.9)	MARCH1 (1.8)	SLC28A2 (1.3)	ENSG00000229444 (1.2)	WNT8B (1.1)	ENSG00000229481 (1.1)	PTPRF (1.1)	BMP4 (1.0)	ST3GAL3 (1.0)	HT_GM	male
KEGG_PENTOSE_AND_GLUCURONATE_INTERCONVERSIONS	KEGG_PENTOSE_AND_GLUCURONATE_INTERCONVERSIONS	0.57	>=0.20	CRYL1 (4.0)	HYI (3.6)	ENPP7 (3.0)	SLC28A2 (2.8)	MFSD4 (2.4)	SLC39A8 (2.3)	ENSG00000229348 (1.9)	GATM (1.7)	SORBS3 (1.2)	ENSG00000230288 (1.2)	HT_GM	male
