## supplementary tables for "Genome-wide analysis identifies 66 variants underlying anatomical variation in human neuroendocrine structures and reveals links to testosterone": A20 - cellect_ova_magma.xlsx

### Sheet: cellect_magma_fdr_short (1)
pheno	group	annotation	beta	beta_se	n	pvalue	fdr_p	fdr_stat
LR_Vol	female	Unknown	0.118251	0.0615397	15	0.0273404	0.387981	FALSE
LR_Vol	female	ecterna_TC	0.0575874	0.0383419	15	0.0665659	0.387981	FALSE
LR_Vol	female	COC	0.0595438	0.0439726	15	0.0878599	0.387981	FALSE
LR_Vol	female	Smooth_Muscle	0.0607983	0.0481715	15	0.103462	0.387981	FALSE
LR_Vol	female	early_GC_primary	0.0718545	0.0695573	15	0.150804	0.412213	FALSE
LR_Vol	female	Surface_Epithelium	0.0392765	0.0402999	15	0.164885	0.412213	FALSE
LR_Vol	female	Stromal	0.0311926	0.0541555	15	0.282318	0.604967	FALSE
LR_Vol	female	interna_TC	0.00741402	0.0436872	15	0.432621	0.721366	FALSE
LR_Vol	female	early_TC	0.00632633	0.0373891	15	0.43282	0.721366	FALSE
LR_Vol	female	Endothelial	-0.0043422	0.0442599	15	0.539076	0.801761	FALSE
LR_Vol	female	Immune	-0.0120945	0.0370161	15	0.628064	0.801761	FALSE
LR_Vol	female	cumulus_GC	-0.0163949	0.0393754	15	0.661429	0.801761	FALSE
LR_Vol	female	GC_squamous	-0.0174745	0.0342851	15	0.69486	0.801761	FALSE
LR_Vol	female	Oocyte_antral	-0.0789098	0.0412804	15	0.972024	0.99193	FALSE
LR_Vol	female	lutein_GC	-0.0898536	0.0373461	15	0.99193	0.99193	FALSE
PG_Vol	comb	early_TC	0.220027	0.0409174	15	3.83345e-08	5.75018e-07	TRUE
PG_Vol	comb	ecterna_TC	0.200364	0.0419723	15	9.12363e-07	6.84272e-06	TRUE
PG_Vol	comb	interna_TC	0.157503	0.0478375	15	0.000497652	0.00248826	TRUE
PG_Vol	comb	COC	0.130854	0.0481582	15	0.00329582	0.0123593	TRUE
PG_Vol	comb	Surface_Epithelium	0.0496871	0.0441432	15	0.130178	0.390535	FALSE
PG_Vol	comb	Smooth_Muscle	0.049305	0.0527662	15	0.175055	0.437637	FALSE
PG_Vol	comb	GC_squamous	0.0147844	0.0375563	15	0.346919	0.730507	FALSE
PG_Vol	comb	Endothelial	0.0135918	0.0484804	15	0.389604	0.730507	FALSE
PG_Vol	comb	Oocyte_antral	-0.0320588	0.0452329	15	0.760755	0.990591	FALSE
PG_Vol	comb	Unknown	-0.0599771	0.067414	15	0.813175	0.990591	FALSE
PG_Vol	comb	lutein_GC	-0.0460736	0.0409186	15	0.869905	0.990591	FALSE
PG_Vol	comb	cumulus_GC	-0.0533995	0.0431351	15	0.892125	0.990591	FALSE
PG_Vol	comb	Stromal	-0.0796758	0.0593174	15	0.910389	0.990591	FALSE
PG_Vol	comb	early_GC_primary	-0.146235	0.0761832	15	0.972532	0.990591	FALSE
PG_Vol	comb	Immune	-0.0952424	0.04054	15	0.990591	0.990591	FALSE
HT_Vol	female	ecterna_TC	0.117152	0.0406781	15	0.00199114	0.0298671	TRUE
HT_Vol	female	Surface_Epithelium	0.11013	0.0427558	15	0.00500501	0.0375376	TRUE
HT_Vol	female	early_TC	0.0681824	0.0396712	15	0.0428454	0.214227	FALSE
HT_Vol	female	Smooth_Muscle	0.0457197	0.0511176	15	0.18556	0.695851	FALSE
HT_Vol	female	COC	0.0303856	0.0466628	15	0.257472	0.704372	FALSE
HT_Vol	female	Unknown	0.032628	0.0653089	15	0.308684	0.704372	FALSE
HT_Vol	female	early_GC_primary	0.032735	0.0738115	15	0.328707	0.704372	FALSE
HT_Vol	female	Endothelial	0.0101422	0.0469655	15	0.414515	0.777216	FALSE
HT_Vol	female	interna_TC	-0.00291595	0.046358	15	0.525077	0.814631	FALSE
HT_Vol	female	cumulus_GC	-0.00452157	0.0417827	15	0.543087	0.814631	FALSE
HT_Vol	female	Stromal	-0.0164611	0.0574666	15	0.61273	0.835541	FALSE
HT_Vol	female	Immune	-0.0325442	0.0392783	15	0.796315	0.995394	FALSE
HT_Vol	female	Oocyte_antral	-0.0506098	0.0438072	15	0.876004	0.999503	FALSE
HT_Vol	female	GC_squamous	-0.0816662	0.0363755	15	0.987612	0.999503	FALSE
HT_Vol	female	lutein_GC	-0.130468	0.0396228	15	0.999503	0.999503	FALSE
HT_SumGM	comb	ecterna_TC	0.179503	0.0446656	15	2.93796e-05	0.000440695	TRUE
HT_SumGM	comb	Surface_Epithelium	0.151057	0.0469524	15	0.000648482	0.00486362	TRUE
HT_SumGM	comb	early_TC	0.112672	0.0435645	15	0.00485476	0.0242738	TRUE
HT_SumGM	comb	Smooth_Muscle	0.110539	0.056135	15	0.0244754	0.0917829	FALSE
HT_SumGM	comb	COC	0.0945762	0.051244	15	0.0324842	0.0974527	FALSE
HT_SumGM	comb	Unknown	0.0838408	0.0717234	15	0.121221	0.303053	FALSE
HT_SumGM	comb	interna_TC	0.04921	0.0509123	15	0.166889	0.357619	FALSE
HT_SumGM	comb	cumulus_GC	0.0219219	0.0458952	15	0.316452	0.59296	FALSE
HT_SumGM	comb	Stromal	0.0233381	0.0631137	15	0.355776	0.59296	FALSE
HT_SumGM	comb	Immune	0.00994311	0.0431397	15	0.408858	0.598498	FALSE
HT_SumGM	comb	early_GC_primary	0.0124648	0.0810641	15	0.438898	0.598498	FALSE
HT_SumGM	comb	Oocyte_antral	-0.0821529	0.0481216	15	0.956097	0.999999	FALSE
HT_SumGM	comb	Endothelial	-0.0957748	0.051575	15	0.968335	0.999999	FALSE
HT_SumGM	comb	GC_squamous	-0.104335	0.0399494	15	0.995491	0.999999	FALSE
HT_SumGM	comb	lutein_GC	-0.209659	0.0435049	15	0.999999	0.999999	FALSE
LR_Vol	comb	ecterna_TC	0.155569	0.0394622	15	4.05377e-05	0.000608066	TRUE
LR_Vol	comb	Surface_Epithelium	0.102564	0.0414873	15	0.00671992	0.0497721	TRUE
LR_Vol	comb	early_TC	0.0868571	0.0384906	15	0.0120239	0.0497721	TRUE
LR_Vol	comb	COC	0.100427	0.0452712	15	0.0132726	0.0497721	TRUE
LR_Vol	comb	early_GC_primary	0.0886908	0.0716155	15	0.107788	0.316813	FALSE
LR_Vol	comb	Unknown	0.072368	0.0633667	15	0.126725	0.316813	FALSE
LR_Vol	comb	Stromal	0.0414196	0.0557594	15	0.228798	0.490282	FALSE
LR_Vol	comb	interna_TC	0.0278222	0.0449811	15	0.268117	0.50272	FALSE
LR_Vol	comb	Smooth_Muscle	0.0123064	0.0496004	15	0.402026	0.670043	FALSE
LR_Vol	comb	cumulus_GC	-0.00283474	0.0405481	15	0.527867	0.791801	FALSE
LR_Vol	comb	Endothelial	-0.0194141	0.0455705	15	0.664952	0.836369	FALSE
LR_Vol	comb	Immune	-0.0166716	0.0381132	15	0.669095	0.836369	FALSE
LR_Vol	comb	GC_squamous	-0.042238	0.0353007	15	0.884244	0.996928	FALSE
LR_Vol	comb	Oocyte_antral	-0.0916563	0.0425124	15	0.98445	0.996928	FALSE
LR_Vol	comb	lutein_GC	-0.105381	0.0384551	15	0.996928	0.996928	FALSE
HT_SumGM	female	Surface_Epithelium	0.0857574	0.0416192	15	0.0196824	0.295236	FALSE
HT_SumGM	female	Smooth_Muscle	0.0834557	0.0497518	15	0.0467381	0.350535	FALSE
HT_SumGM	female	ecterna_TC	0.0561098	0.0396016	15	0.0782723	0.391362	FALSE
HT_SumGM	female	Oocyte_antral	0.031971	0.0426405	15	0.226699	0.627373	FALSE
HT_SumGM	female	Unknown	0.0432472	0.0635676	15	0.248152	0.627373	FALSE
HT_SumGM	female	early_TC	0.0218553	0.0386169	15	0.285717	0.627373	FALSE
HT_SumGM	female	early_GC_primary	0.0391771	0.0718437	15	0.292774	0.627373	FALSE
HT_SumGM	female	COC	0.00819362	0.0454195	15	0.428421	0.803289	FALSE
HT_SumGM	female	interna_TC	-0.0155399	0.045122	15	0.634724	0.873057	FALSE
HT_SumGM	female	cumulus_GC	-0.0180712	0.0406687	15	0.671603	0.873057	FALSE
HT_SumGM	female	Stromal	-0.0278055	0.0559344	15	0.69044	0.873057	FALSE
HT_SumGM	female	Endothelial	-0.0278277	0.0457131	15	0.728649	0.873057	FALSE
HT_SumGM	female	GC_squamous	-0.0283989	0.0354108	15	0.788713	0.873057	FALSE
HT_SumGM	female	Immune	-0.0342531	0.0382311	15	0.814853	0.873057	FALSE
HT_SumGM	female	lutein_GC	-0.0829304	0.0385742	15	0.984211	0.984211	FALSE
HT_Vol	comb	ecterna_TC	0.140488	0.0462883	15	0.00120435	0.0100939	TRUE
HT_Vol	comb	Surface_Epithelium	0.146016	0.0486496	15	0.00134586	0.0100939	TRUE
HT_Vol	comb	COC	0.075781	0.0530964	15	0.0767662	0.347054	FALSE
HT_Vol	comb	early_TC	0.0598292	0.0451444	15	0.0925477	0.347054	FALSE
HT_Vol	comb	cumulus_GC	0.0398843	0.0475515	15	0.200808	0.602424	FALSE
HT_Vol	comb	Smooth_Muscle	0.0334851	0.0581682	15	0.282426	0.637887	FALSE
HT_Vol	comb	early_GC_primary	0.0350448	0.0839904	15	0.338251	0.637887	FALSE
HT_Vol	comb	Immune	0.018411	0.044697	15	0.340207	0.637887	FALSE
HT_Vol	comb	interna_TC	0.0129866	0.0527519	15	0.402772	0.671287	FALSE
HT_Vol	comb	Endothelial	0.00428186	0.0534428	15	0.468071	0.702107	FALSE
HT_Vol	comb	Stromal	-0.0276176	0.0653923	15	0.663608	0.875211	FALSE
HT_Vol	comb	Unknown	-0.039008	0.0743154	15	0.700169	0.875211	FALSE
HT_Vol	comb	Oocyte_antral	-0.0968664	0.0498575	15	0.973975	0.999988	FALSE
HT_Vol	comb	GC_squamous	-0.129032	0.0413879	15	0.999087	0.999988	FALSE
HT_Vol	comb	lutein_GC	-0.190674	0.0450831	15	0.999988	0.999988	FALSE
PG_Vol	female	early_TC	0.102103	0.0385891	15	0.00407763	0.0611644	FALSE
PG_Vol	female	ecterna_TC	0.0949012	0.0395768	15	0.00825043	0.0618782	FALSE
PG_Vol	female	Oocyte_antral	0.0793458	0.0426148	15	0.0313158	0.156579	FALSE
PG_Vol	female	COC	0.0682789	0.0453932	15	0.066279	0.248546	FALSE
PG_Vol	female	interna_TC	0.0546908	0.0450971	15	0.112625	0.337875	FALSE
PG_Vol	female	GC_squamous	0.0259665	0.0353929	15	0.231583	0.578957	FALSE
PG_Vol	female	Smooth_Muscle	0.0303835	0.0497303	15	0.270616	0.57989	FALSE
PG_Vol	female	Endothelial	0.00989357	0.0456903	15	0.414287	0.776787	FALSE
PG_Vol	female	Surface_Epithelium	-0.00261612	0.0416036	15	0.525069	0.787884	FALSE
PG_Vol	female	lutein_GC	-0.00244283	0.0385602	15	0.525256	0.787884	FALSE
PG_Vol	female	Unknown	-0.0343282	0.0635355	15	0.705501	0.933806	FALSE
PG_Vol	female	Stromal	-0.0371904	0.0559056	15	0.747045	0.933806	FALSE
PG_Vol	female	cumulus_GC	-0.041469	0.0406469	15	0.846181	0.976363	FALSE
PG_Vol	female	Immune	-0.0761428	0.0382078	15	0.976853	0.998694	FALSE
PG_Vol	female	early_GC_primary	-0.216112	0.0717872	15	0.998694	0.998694	FALSE
