## supplementary tables for "Genome-wide analysis identifies 66 variants underlying anatomical variation in human neuroendocrine structures and reveals links to testosterone": A21 - cellect_hypothalamic.xlsx

### Sheet: cellect_all_fdr_short
pheno	group	annotation_brief	beta	beta_se	n	pvalue	fdr_p	fdr_stat
HT_SumGM	male	Vipr2.GABA.2	8.39632e-08	4.18755e-08	38	0.0224781	0.477675	FALSE
HT_SumGM	male	Ermn.Oligodendrocytes	5.67181e-08	2.89739e-08	38	0.0251408	0.477675	FALSE
HT_SumGM	male	Ghrh.GABA.3	5.95645e-08	3.35954e-08	38	0.0381146	0.482784	FALSE
HT_SumGM	male	Nkx2.4.GABA.3	7.24674e-08	4.75014e-08	38	0.063557	0.603791	FALSE
HT_SumGM	male	Dcn.Fibroblasts	4.36499e-08	3.99942e-08	38	0.137547	0.91464	FALSE
HT_SumGM	male	Gpr17.Oligodendrocytes	3.57997e-08	3.871e-08	38	0.17753	0.91464	FALSE
HT_SumGM	male	Mixed.GABA.2	2.8801e-08	3.90592e-08	38	0.230449	0.91464	FALSE
HT_SumGM	male	Agrp.GABA.4	2.86511e-08	4.07892e-08	38	0.241209	0.91464	FALSE
HT_SumGM	male	Il1rapl2.GABA.1	2.64574e-08	4.5653e-08	38	0.281115	0.91464	FALSE
HT_SumGM	male	Etnppl.Astrocytes	1.31854e-08	2.38285e-08	38	0.290013	0.91464	FALSE
HT_SumGM	male	Onecut2.GABA.2	2.32118e-08	4.24273e-08	38	0.292157	0.91464	FALSE
HT_SumGM	male	Endothelial	2.23996e-08	4.147e-08	38	0.29455	0.91464	FALSE
HT_SumGM	male	F13a1.Immune	1.44529e-08	3.08386e-08	38	0.319656	0.91464	FALSE
HT_SumGM	male	Ppp1r17.GABA.1	8.8504e-09	3.8483e-08	38	0.409053	0.91464	FALSE
HT_SumGM	male	Tmem119.Immune	6.19905e-09	2.6978e-08	38	0.409131	0.91464	FALSE
HT_SumGM	male	Chat.GABA.7	8.90166e-09	4.47186e-08	38	0.421108	0.91464	FALSE
HT_SumGM	male	Foxb1.GLU.8	4.82325e-09	3.05449e-08	38	0.437265	0.91464	FALSE
HT_SumGM	male	OPC	2.99173e-09	2.5513e-08	38	0.453326	0.91464	FALSE
HT_SumGM	male	Lhx8.GABA.1	3.39154e-09	3.16411e-08	38	0.45732	0.91464	FALSE
HT_SumGM	male	Meis2.GABA.5	1.52543e-10	2.52273e-08	38	0.497588	0.945417	FALSE
HT_SumGM	male	Foxb1.GLU.2	-5.17004e-09	3.31597e-08	38	0.561949	0.973499	FALSE
HT_SumGM	male	Tent5a.GLU.2	-2.1262e-08	3.73181e-08	38	0.715576	0.973499	FALSE
HT_SumGM	male	Lhx6.GABA.1	-1.87587e-08	3.07723e-08	38	0.728935	0.973499	FALSE
HT_SumGM	male	Mural	-2.0324e-08	3.17623e-08	38	0.738874	0.973499	FALSE
HT_SumGM	male	Gpr149.GLU.3	-2.18562e-08	3.01235e-08	38	0.765943	0.973499	FALSE
HT_SumGM	male	Tanycytes	-2.03236e-08	2.7406e-08	38	0.770827	0.973499	FALSE
HT_SumGM	male	Samd3.GLU.2	-2.89286e-08	3.77394e-08	38	0.778322	0.973499	FALSE
HT_SumGM	male	Nxph4.GLU.2	-2.99567e-08	3.67509e-08	38	0.7925	0.973499	FALSE
HT_SumGM	male	Sst.GABA.4	-3.87685e-08	3.89228e-08	38	0.840383	0.973499	FALSE
HT_SumGM	male	Lmx1a.GLU.2	-2.85528e-08	2.52079e-08	38	0.871329	0.973499	FALSE
HT_SumGM	male	Hdc.GABA.1	-2.48273e-08	2.11323e-08	38	0.879974	0.973499	FALSE
HT_SumGM	male	Ependymal	-2.92315e-08	2.42236e-08	38	0.886233	0.973499	FALSE
HT_SumGM	male	Tac2.GLU.5	-3.9936e-08	2.99224e-08	38	0.909005	0.973499	FALSE
HT_SumGM	male	Trh.GLU.2	-4.74531e-08	3.23332e-08	38	0.928897	0.973499	FALSE
HT_SumGM	male	Irx5.GLU.2	-4.7701e-08	3.00041e-08	38	0.944062	0.973499	FALSE
HT_SumGM	male	Cd40.GLU.3	-5.45668e-08	3.36914e-08	38	0.947342	0.973499	FALSE
HT_SumGM	male	Lef1.GABA.1	-6.80518e-08	4.18872e-08	38	0.947881	0.973499	FALSE
HT_SumGM	male	Caprin2.GLU.6	-7.00859e-08	2.98476e-08	38	0.990566	0.990566	FALSE
HT_SumGM	female	Foxb1.GLU.2	4.85108e-08	2.76237e-08	38	0.0395331	0.900965	FALSE
HT_SumGM	female	Mixed.GABA.2	5.56095e-08	3.8888e-08	38	0.0763597	0.900965	FALSE
HT_SumGM	female	Gpr149.GLU.3	3.80546e-08	2.91614e-08	38	0.0959528	0.900965	FALSE
HT_SumGM	female	Gpr17.Oligodendrocytes	3.89908e-08	3.49462e-08	38	0.132267	0.900965	FALSE
HT_SumGM	female	Lhx8.GABA.1	2.97822e-08	2.75747e-08	38	0.140058	0.900965	FALSE
HT_SumGM	female	OPC	2.12974e-08	2.26241e-08	38	0.17326	0.900965	FALSE
HT_SumGM	female	Dcn.Fibroblasts	3.28358e-08	3.5073e-08	38	0.174582	0.900965	FALSE
HT_SumGM	female	Onecut2.GABA.2	2.56131e-08	3.32234e-08	38	0.220373	0.900965	FALSE
HT_SumGM	female	Tanycytes	1.72621e-08	2.57202e-08	38	0.251063	0.900965	FALSE
HT_SumGM	female	Tac2.GLU.5	2.04687e-08	3.44209e-08	38	0.276035	0.900965	FALSE
HT_SumGM	female	Lmx1a.GLU.2	1.30464e-08	2.25553e-08	38	0.281492	0.900965	FALSE
HT_SumGM	female	Lhx6.GABA.1	1.43046e-08	2.86047e-08	38	0.30851	0.900965	FALSE
HT_SumGM	female	Cd40.GLU.3	1.55605e-08	3.35936e-08	38	0.321611	0.900965	FALSE
HT_SumGM	female	Il1rapl2.GABA.1	1.50855e-08	3.80326e-08	38	0.345814	0.900965	FALSE
HT_SumGM	female	Vipr2.GABA.2	1.3779e-08	3.72278e-08	38	0.355644	0.900965	FALSE
HT_SumGM	female	Etnppl.Astrocytes	5.71932e-09	2.08915e-08	38	0.392133	0.930475	FALSE
HT_SumGM	female	Sst.GABA.4	5.3142e-09	3.3683e-08	38	0.437319	0.930475	FALSE
HT_SumGM	female	Agrp.GABA.4	1.78806e-09	3.84891e-08	38	0.481473	0.930475	FALSE
HT_SumGM	female	Ppp1r17.GABA.1	-7.06425e-10	3.72919e-08	38	0.507557	0.930475	FALSE
HT_SumGM	female	Endothelial	-1.03648e-09	3.88587e-08	38	0.51064	0.930475	FALSE
HT_SumGM	female	Foxb1.GLU.8	-8.24912e-10	2.31547e-08	38	0.51421	0.930475	FALSE
HT_SumGM	female	Tmem119.Immune	-4.97137e-09	2.43908e-08	38	0.580754	0.955571	FALSE
HT_SumGM	female	Lef1.GABA.1	-1.06699e-08	3.39559e-08	38	0.623326	0.955571	FALSE
HT_SumGM	female	F13a1.Immune	-8.40801e-09	2.46599e-08	38	0.633433	0.955571	FALSE
HT_SumGM	female	Trh.GLU.2	-1.47323e-08	3.16349e-08	38	0.679283	0.955571	FALSE
HT_SumGM	female	Ependymal	-9.90322e-09	2.01384e-08	38	0.688555	0.955571	FALSE
HT_SumGM	female	Nkx2.4.GABA.3	-1.70744e-08	3.36526e-08	38	0.694054	0.955571	FALSE
HT_SumGM	female	Nxph4.GLU.2	-1.85991e-08	3.4684e-08	38	0.704105	0.955571	FALSE
HT_SumGM	female	Meis2.GABA.5	-1.6299e-08	2.35759e-08	38	0.755325	0.965259	FALSE
HT_SumGM	female	Ghrh.GABA.3	-2.38285e-08	3.0409e-08	38	0.783363	0.965259	FALSE
HT_SumGM	female	Mural	-2.29325e-08	2.51384e-08	38	0.819182	0.965259	FALSE
HT_SumGM	female	Ermn.Oligodendrocytes	-2.45514e-08	2.31751e-08	38	0.855289	0.965259	FALSE
HT_SumGM	female	Chat.GABA.7	-3.93065e-08	3.69256e-08	38	0.856444	0.965259	FALSE
HT_SumGM	female	Irx5.GLU.2	-3.10167e-08	2.72802e-08	38	0.872224	0.965259	FALSE
HT_SumGM	female	Samd3.GLU.2	-4.0542e-08	3.13457e-08	38	0.902061	0.965259	FALSE
HT_SumGM	female	Hdc.GABA.1	-2.92308e-08	2.13564e-08	38	0.914456	0.965259	FALSE
HT_SumGM	female	Tent5a.GLU.2	-5.84533e-08	3.23389e-08	38	0.96466	0.990731	FALSE
HT_SumGM	female	Caprin2.GLU.6	-6.82323e-08	2.83987e-08	38	0.991862	0.991862	FALSE
HT_SumGM	sex_combined	Dcn.Fibroblasts	5.29572e-08	2.35234e-08	38	0.0121847	0.402586	FALSE
HT_SumGM	sex_combined	Etnppl.Astrocytes	2.59608e-08	1.42656e-08	38	0.0343932	0.402586	FALSE
HT_SumGM	sex_combined	Ghrh.GABA.3	3.43617e-08	2.04523e-08	38	0.04647	0.402586	FALSE
HT_SumGM	sex_combined	Nkx2.4.GABA.3	4.09984e-08	2.57896e-08	38	0.0559485	0.402586	FALSE
HT_SumGM	sex_combined	Gpr17.Oligodendrocytes	3.38709e-08	2.31715e-08	38	0.071905	0.402586	FALSE
HT_SumGM	sex_combined	Mixed.GABA.2	3.64846e-08	2.68088e-08	38	0.0867696	0.402586	FALSE
HT_SumGM	sex_combined	Vipr2.GABA.2	2.98833e-08	2.34477e-08	38	0.101249	0.402586	FALSE
HT_SumGM	sex_combined	Chat.GABA.7	2.86258e-08	2.26696e-08	38	0.103342	0.402586	FALSE
HT_SumGM	sex_combined	Tanycytes	1.81824e-08	1.49811e-08	38	0.112434	0.402586	FALSE
HT_SumGM	sex_combined	Gpr149.GLU.3	2.09436e-08	1.74228e-08	38	0.114666	0.402586	FALSE
HT_SumGM	sex_combined	Onecut2.GABA.2	2.92259e-08	2.45087e-08	38	0.116538	0.402586	FALSE
HT_SumGM	sex_combined	Ermn.Oligodendrocytes	1.87855e-08	1.70868e-08	38	0.135793	0.430011	FALSE
HT_SumGM	sex_combined	Il1rapl2.GABA.1	2.34584e-08	2.27299e-08	38	0.151025	0.441458	FALSE
HT_SumGM	sex_combined	Lhx8.GABA.1	1.70446e-08	1.78589e-08	38	0.169941	0.461267	FALSE
HT_SumGM	sex_combined	Agrp.GABA.4	1.90155e-08	2.2976e-08	38	0.203942	0.516652	FALSE
HT_SumGM	sex_combined	OPC	1.03746e-08	1.54565e-08	38	0.251043	0.596228	FALSE
HT_SumGM	sex_combined	Endothelial	1.33248e-08	2.42282e-08	38	0.291169	0.617278	FALSE
HT_SumGM	sex_combined	Ppp1r17.GABA.1	1.20692e-08	2.20885e-08	38	0.292395	0.617278	FALSE
HT_SumGM	sex_combined	Mural	9.1126e-09	1.84356e-08	38	0.310549	0.621098	FALSE
HT_SumGM	sex_combined	Cd40.GLU.3	5.32601e-09	2.00948e-08	38	0.395488	0.751427	FALSE
HT_SumGM	sex_combined	Ependymal	2.13489e-09	1.28093e-08	38	0.433816	0.758572	FALSE
HT_SumGM	sex_combined	Foxb1.GLU.2	1.95102e-09	1.79898e-08	38	0.456819	0.758572	FALSE
HT_SumGM	sex_combined	Lhx6.GABA.1	1.71045e-09	1.82953e-08	38	0.462757	0.758572	FALSE
HT_SumGM	sex_combined	Nxph4.GLU.2	1.21933e-09	2.3262e-08	38	0.479098	0.758572	FALSE
HT_SumGM	sex_combined	Foxb1.GLU.8	-8.75595e-10	1.65666e-08	38	0.521076	0.776209	FALSE
HT_SumGM	sex_combined	Lmx1a.GLU.2	-1.2062e-09	1.54618e-08	38	0.531091	0.776209	FALSE
HT_SumGM	sex_combined	Tent5a.GLU.2	-5.56347e-09	2.12768e-08	38	0.603139	0.820421	FALSE
HT_SumGM	sex_combined	Samd3.GLU.2	-5.99971e-09	2.26348e-08	38	0.604521	0.820421	FALSE
HT_SumGM	sex_combined	Tac2.GLU.5	-7.28216e-09	2.1825e-08	38	0.630683	0.826412	FALSE
HT_SumGM	sex_combined	F13a1.Immune	-7.28218e-09	1.66618e-08	38	0.668965	0.847356	FALSE
HT_SumGM	sex_combined	Sst.GABA.4	-1.26296e-08	2.14292e-08	38	0.722191	0.87208	FALSE
HT_SumGM	sex_combined	Meis2.GABA.5	-9.39204e-09	1.50003e-08	38	0.734383	0.87208	FALSE
HT_SumGM	sex_combined	Tmem119.Immune	-1.45182e-08	1.70526e-08	38	0.802719	0.909541	FALSE
HT_SumGM	sex_combined	Trh.GLU.2	-1.75803e-08	1.97091e-08	38	0.8138	0.909541	FALSE
HT_SumGM	sex_combined	Irx5.GLU.2	-2.78279e-08	1.85916e-08	38	0.932777	0.978387	FALSE
HT_SumGM	sex_combined	Hdc.GABA.1	-2.00348e-08	1.33202e-08	38	0.933721	0.978387	FALSE
HT_SumGM	sex_combined	Lef1.GABA.1	-3.63378e-08	2.1746e-08	38	0.95264	0.978387	FALSE
HT_SumGM	sex_combined	Caprin2.GLU.6	-3.92835e-08	1.66741e-08	38	0.990763	0.990763	FALSE
HT_volume	female	Vipr2.GABA.2	5.48745e-08	3.78252e-08	38	0.0734264	0.954406	FALSE
HT_volume	female	Nxph4.GLU.2	4.83637e-08	3.91985e-08	38	0.108636	0.954406	FALSE
HT_volume	female	Dcn.Fibroblasts	3.13667e-08	2.78249e-08	38	0.12981	0.954406	FALSE
HT_volume	female	Gpr17.Oligodendrocytes	3.46593e-08	3.94835e-08	38	0.190021	0.954406	FALSE
HT_volume	female	Lhx8.GABA.1	2.43772e-08	2.94548e-08	38	0.203945	0.954406	FALSE
HT_volume	female	Etnppl.Astrocytes	1.27129e-08	2.20426e-08	38	0.282057	0.954406	FALSE
HT_volume	female	Mural	1.77541e-08	3.14687e-08	38	0.286316	0.954406	FALSE
HT_volume	female	Ermn.Oligodendrocytes	1.33127e-08	2.41142e-08	38	0.29045	0.954406	FALSE
HT_volume	female	Lhx6.GABA.1	1.38277e-08	2.92791e-08	38	0.318366	0.954406	FALSE
HT_volume	female	Endothelial	1.12701e-08	2.60031e-08	38	0.332357	0.954406	FALSE
HT_volume	female	Tanycytes	1.05231e-08	2.74827e-08	38	0.350897	0.954406	FALSE
HT_volume	female	Agrp.GABA.4	1.3327e-08	4.43879e-08	38	0.381997	0.954406	FALSE
HT_volume	female	Foxb1.GLU.2	8.04409e-09	2.81422e-08	38	0.387502	0.954406	FALSE
HT_volume	female	Tac2.GLU.5	8.07248e-09	3.15941e-08	38	0.399166	0.954406	FALSE
HT_volume	female	OPC	5.77735e-10	2.46568e-08	38	0.490653	0.954406	FALSE
HT_volume	female	Il1rapl2.GABA.1	-1.16496e-09	4.59924e-08	38	0.510104	0.954406	FALSE
HT_volume	female	Nkx2.4.GABA.3	-1.17395e-09	4.05684e-08	38	0.511543	0.954406	FALSE
HT_volume	female	Mixed.GABA.2	-2.29841e-09	4.65837e-08	38	0.519676	0.954406	FALSE
HT_volume	female	Foxb1.GLU.8	-3.70831e-09	2.5592e-08	38	0.557605	0.954406	FALSE
HT_volume	female	Lef1.GABA.1	-6.088e-09	3.65042e-08	38	0.566227	0.954406	FALSE
HT_volume	female	Ppp1r17.GABA.1	-6.05166e-09	3.40586e-08	38	0.570514	0.954406	FALSE
HT_volume	female	Lmx1a.GLU.2	-6.86003e-09	2.38147e-08	38	0.613349	0.954406	FALSE
HT_volume	female	Ghrh.GABA.3	-9.63154e-09	3.32663e-08	38	0.613911	0.954406	FALSE
HT_volume	female	Ependymal	-7.90991e-09	2.36519e-08	38	0.630972	0.954406	FALSE
HT_volume	female	Meis2.GABA.5	-1.10233e-08	2.54947e-08	38	0.667266	0.954406	FALSE
HT_volume	female	F13a1.Immune	-1.60228e-08	2.67133e-08	38	0.725683	0.954406	FALSE
HT_volume	female	Onecut2.GABA.2	-2.2124e-08	3.67091e-08	38	0.72664	0.954406	FALSE
HT_volume	female	Cd40.GLU.3	-1.95666e-08	2.78556e-08	38	0.758795	0.954406	FALSE
HT_volume	female	Sst.GABA.4	-2.41217e-08	3.31213e-08	38	0.766779	0.954406	FALSE
HT_volume	female	Chat.GABA.7	-3.12417e-08	3.78166e-08	38	0.795637	0.954406	FALSE
HT_volume	female	Caprin2.GLU.6	-2.97582e-08	2.89584e-08	38	0.847935	0.954406	FALSE
HT_volume	female	Gpr149.GLU.3	-3.07361e-08	2.86798e-08	38	0.858072	0.954406	FALSE
HT_volume	female	Samd3.GLU.2	-3.51862e-08	3.2269e-08	38	0.862232	0.954406	FALSE
HT_volume	female	Trh.GLU.2	-3.47709e-08	2.9362e-08	38	0.881835	0.954406	FALSE
HT_volume	female	Tmem119.Immune	-2.80628e-08	2.25267e-08	38	0.893573	0.954406	FALSE
HT_volume	female	Irx5.GLU.2	-4.59685e-08	2.84463e-08	38	0.94695	0.954406	FALSE
HT_volume	female	Tent5a.GLU.2	-6.18931e-08	3.80313e-08	38	0.948176	0.954406	FALSE
HT_volume	female	Hdc.GABA.1	-4.12696e-08	2.44321e-08	38	0.954406	0.954406	FALSE
HT_volume	sex_combined	Dcn.Fibroblasts	4.08248e-08	1.89447e-08	38	0.015583	0.451548	FALSE
HT_volume	sex_combined	Vipr2.GABA.2	4.75539e-08	2.39985e-08	38	0.0237657	0.451548	FALSE
HT_volume	sex_combined	Etnppl.Astrocytes	2.81969e-08	1.59851e-08	38	0.0388705	0.49236	FALSE
HT_volume	sex_combined	Endothelial	1.87497e-08	1.51688e-08	38	0.108216	0.829643	FALSE
HT_volume	sex_combined	Meis2.GABA.5	1.78128e-08	1.5082e-08	38	0.118788	0.829643	FALSE
HT_volume	sex_combined	Gpr17.Oligodendrocytes	3.04994e-08	2.71904e-08	38	0.130996	0.829643	FALSE
HT_volume	sex_combined	Tanycytes	1.51945e-08	1.84285e-08	38	0.204824	0.931291	FALSE
HT_volume	sex_combined	Ermn.Oligodendrocytes	1.34482e-08	1.84265e-08	38	0.232748	0.931291	FALSE
HT_volume	sex_combined	F13a1.Immune	9.8966e-09	1.82337e-08	38	0.293646	0.931291	FALSE
HT_volume	sex_combined	Ependymal	8.11462e-09	1.50071e-08	38	0.29435	0.931291	FALSE
HT_volume	sex_combined	Mural	5.52e-09	2.22736e-08	38	0.402134	0.931291	FALSE
HT_volume	sex_combined	Lhx8.GABA.1	3.59715e-09	1.76966e-08	38	0.419463	0.931291	FALSE
HT_volume	sex_combined	Nxph4.GLU.2	3.09777e-09	2.6373e-08	38	0.453248	0.931291	FALSE
HT_volume	sex_combined	Mixed.GABA.2	1.91454e-09	2.82245e-08	38	0.47296	0.931291	FALSE
HT_volume	sex_combined	Agrp.GABA.4	-4.20413e-09	2.47796e-08	38	0.567362	0.931291	FALSE
HT_volume	sex_combined	OPC	-4.93527e-09	1.69748e-08	38	0.614375	0.931291	FALSE
HT_volume	sex_combined	Ghrh.GABA.3	-6.16199e-09	2.08982e-08	38	0.615948	0.931291	FALSE
HT_volume	sex_combined	Hdc.GABA.1	-4.93617e-09	1.42579e-08	38	0.635406	0.931291	FALSE
HT_volume	sex_combined	Onecut2.GABA.2	-9.14938e-09	2.62871e-08	38	0.636101	0.931291	FALSE
HT_volume	sex_combined	Il1rapl2.GABA.1	-9.91209e-09	2.71978e-08	38	0.642237	0.931291	FALSE
HT_volume	sex_combined	Foxb1.GLU.2	-8.73756e-09	1.93641e-08	38	0.674086	0.931291	FALSE
HT_volume	sex_combined	Lmx1a.GLU.2	-7.5746e-09	1.6341e-08	38	0.678509	0.931291	FALSE
HT_volume	sex_combined	Foxb1.GLU.8	-8.69435e-09	1.78353e-08	38	0.687041	0.931291	FALSE
HT_volume	sex_combined	Sst.GABA.4	-1.18558e-08	2.36452e-08	38	0.691957	0.931291	FALSE
HT_volume	sex_combined	Ppp1r17.GABA.1	-1.18688e-08	1.95315e-08	38	0.728299	0.931291	FALSE
HT_volume	sex_combined	Nkx2.4.GABA.3	-1.59775e-08	2.61695e-08	38	0.729248	0.931291	FALSE
HT_volume	sex_combined	Lhx6.GABA.1	-1.05862e-08	1.72292e-08	38	0.730537	0.931291	FALSE
HT_volume	sex_combined	Gpr149.GLU.3	-1.11051e-08	1.77954e-08	38	0.7337	0.931291	FALSE
HT_volume	sex_combined	Chat.GABA.7	-1.61492e-08	2.48982e-08	38	0.741704	0.931291	FALSE
HT_volume	sex_combined	Lef1.GABA.1	-1.32883e-08	2.04249e-08	38	0.742346	0.931291	FALSE
HT_volume	sex_combined	Cd40.GLU.3	-1.31823e-08	1.83232e-08	38	0.764063	0.931291	FALSE
HT_volume	sex_combined	Tac2.GLU.5	-1.64338e-08	2.0892e-08	38	0.784245	0.931291	FALSE
HT_volume	sex_combined	Tmem119.Immune	-1.77019e-08	1.49013e-08	38	0.882572	0.988703	FALSE
HT_volume	sex_combined	Tent5a.GLU.2	-3.0112e-08	2.44085e-08	38	0.891337	0.988703	FALSE
HT_volume	sex_combined	Samd3.GLU.2	-3.49436e-08	2.18005e-08	38	0.945519	0.988703	FALSE
HT_volume	sex_combined	Caprin2.GLU.6	-3.0743e-08	1.89938e-08	38	0.947231	0.988703	FALSE
HT_volume	sex_combined	Irx5.GLU.2	-3.15897e-08	1.77198e-08	38	0.962685	0.988703	FALSE
HT_volume	sex_combined	Trh.GLU.2	-5.0536e-08	1.95536e-08	38	0.995124	0.995124	FALSE
LR_volume	female	Tanycytes	6.78802e-08	2.3162e-08	38	0.00169113	0.032979	TRUE
LR_volume	female	Ependymal	5.59448e-08	1.91423e-08	38	0.00173574	0.032979	TRUE
LR_volume	female	Etnppl.Astrocytes	2.80095e-08	1.97403e-08	38	0.0779648	0.771258	FALSE
LR_volume	female	OPC	2.99829e-08	2.33117e-08	38	0.0991914	0.771258	FALSE
LR_volume	female	Onecut2.GABA.2	5.11734e-08	4.01941e-08	38	0.101481	0.771258	FALSE
LR_volume	female	Dcn.Fibroblasts	2.22726e-08	2.04283e-08	38	0.137794	0.788532	FALSE
LR_volume	female	Endothelial	2.31854e-08	2.28384e-08	38	0.155006	0.788532	FALSE
LR_volume	female	Il1rapl2.GABA.1	3.74778e-08	4.56386e-08	38	0.20577	0.788532	FALSE
LR_volume	female	Nkx2.4.GABA.3	2.63766e-08	3.22068e-08	38	0.206399	0.788532	FALSE
LR_volume	female	Tent5a.GLU.2	2.46592e-08	3.21362e-08	38	0.221441	0.788532	FALSE
LR_volume	female	Lef1.GABA.1	2.44853e-08	3.28842e-08	38	0.228259	0.788532	FALSE
LR_volume	female	Hdc.GABA.1	5.67905e-09	2.05906e-08	38	0.391348	0.993017	FALSE
LR_volume	female	Tac2.GLU.5	5.6138e-09	2.39441e-08	38	0.407316	0.993017	FALSE
LR_volume	female	Ghrh.GABA.3	7.77105e-09	4.26294e-08	38	0.427676	0.993017	FALSE
LR_volume	female	Tmem119.Immune	3.34276e-09	2.01396e-08	38	0.434086	0.993017	FALSE
LR_volume	female	Mural	-7.61826e-10	2.33358e-08	38	0.513022	0.993017	FALSE
LR_volume	female	Ppp1r17.GABA.1	-8.44729e-09	3.4179e-08	38	0.597603	0.993017	FALSE
LR_volume	female	Vipr2.GABA.2	-9.1187e-09	3.30633e-08	38	0.608647	0.993017	FALSE
LR_volume	female	Foxb1.GLU.8	-1.20196e-08	2.49876e-08	38	0.68475	0.993017	FALSE
LR_volume	female	Mixed.GABA.2	-1.71411e-08	3.27049e-08	38	0.6999	0.993017	FALSE
LR_volume	female	F13a1.Immune	-1.59398e-08	2.56177e-08	38	0.7331	0.993017	FALSE
LR_volume	female	Irx5.GLU.2	-2.12269e-08	2.33074e-08	38	0.818782	0.993017	FALSE
LR_volume	female	Gpr149.GLU.3	-2.54384e-08	2.42592e-08	38	0.852821	0.993017	FALSE
LR_volume	female	Meis2.GABA.5	-2.49697e-08	2.33077e-08	38	0.857984	0.993017	FALSE
LR_volume	female	Trh.GLU.2	-2.8578e-08	2.47319e-08	38	0.87606	0.993017	FALSE
LR_volume	female	Chat.GABA.7	-3.64213e-08	3.10153e-08	38	0.879863	0.993017	FALSE
LR_volume	female	Caprin2.GLU.6	-3.11767e-08	2.57609e-08	38	0.886905	0.993017	FALSE
LR_volume	female	Samd3.GLU.2	-3.79982e-08	2.95459e-08	38	0.900791	0.993017	FALSE
LR_volume	female	Cd40.GLU.3	-3.61373e-08	2.69849e-08	38	0.909742	0.993017	FALSE
LR_volume	female	Sst.GABA.4	-3.93727e-08	2.92855e-08	38	0.910598	0.993017	FALSE
LR_volume	female	Nxph4.GLU.2	-4.24678e-08	3.06341e-08	38	0.917171	0.993017	FALSE
LR_volume	female	Ermn.Oligodendrocytes	-3.23076e-08	2.2846e-08	38	0.92134	0.993017	FALSE
LR_volume	female	Foxb1.GLU.2	-3.55478e-08	2.41024e-08	38	0.929876	0.993017	FALSE
LR_volume	female	Lmx1a.GLU.2	-3.98818e-08	2.53706e-08	38	0.942021	0.993017	FALSE
LR_volume	female	Gpr17.Oligodendrocytes	-5.41174e-08	3.07911e-08	38	0.960589	0.993017	FALSE
LR_volume	female	Lhx6.GABA.1	-4.61601e-08	2.35382e-08	38	0.975065	0.993017	FALSE
LR_volume	female	Agrp.GABA.4	-7.19453e-08	3.44845e-08	38	0.981525	0.993017	FALSE
LR_volume	female	Lhx8.GABA.1	-5.14777e-08	2.09417e-08	38	0.993017	0.993017	FALSE
LR_volume	male	Etnppl.Astrocytes	3.35541e-08	2.23044e-08	38	0.0662429	0.996704	FALSE
LR_volume	male	Ghrh.GABA.3	4.29524e-08	4.3998e-08	38	0.164473	0.996704	FALSE
LR_volume	male	Cd40.GLU.3	2.82509e-08	3.23763e-08	38	0.191446	0.996704	FALSE
LR_volume	male	Tanycytes	2.23359e-08	2.76667e-08	38	0.209741	0.996704	FALSE
LR_volume	male	Lef1.GABA.1	2.88798e-08	4.5146e-08	38	0.261185	0.996704	FALSE
LR_volume	male	Ermn.Oligodendrocytes	1.37268e-08	2.58548e-08	38	0.297737	0.996704	FALSE
LR_volume	male	Vipr2.GABA.2	1.54184e-08	3.70779e-08	38	0.338764	0.996704	FALSE
LR_volume	male	Agrp.GABA.4	1.5553e-08	3.86668e-08	38	0.343757	0.996704	FALSE
LR_volume	male	Ependymal	8.36794e-09	2.38351e-08	38	0.362766	0.996704	FALSE
LR_volume	male	Il1rapl2.GABA.1	1.70345e-08	4.96019e-08	38	0.365639	0.996704	FALSE
LR_volume	male	Foxb1.GLU.2	7.22367e-09	2.9576e-08	38	0.403522	0.996704	FALSE
LR_volume	male	Sst.GABA.4	5.92165e-09	3.82096e-08	38	0.438419	0.996704	FALSE
LR_volume	male	Tac2.GLU.5	3.00181e-09	2.62096e-08	38	0.454408	0.996704	FALSE
LR_volume	male	Nkx2.4.GABA.3	-8.72262e-10	4.10448e-08	38	0.508477	0.996704	FALSE
LR_volume	male	Mixed.GABA.2	-1.69528e-09	3.78676e-08	38	0.517854	0.996704	FALSE
LR_volume	male	Dcn.Fibroblasts	-1.14263e-09	2.38536e-08	38	0.519103	0.996704	FALSE
LR_volume	male	F13a1.Immune	-5.34768e-09	2.55266e-08	38	0.582969	0.996704	FALSE
LR_volume	male	Samd3.GLU.2	-8.12981e-09	3.37615e-08	38	0.595146	0.996704	FALSE
LR_volume	male	Mural	-6.38591e-09	2.55377e-08	38	0.598729	0.996704	FALSE
LR_volume	male	Gpr17.Oligodendrocytes	-1.01249e-08	3.54466e-08	38	0.612422	0.996704	FALSE
LR_volume	male	Ppp1r17.GABA.1	-1.04429e-08	3.16678e-08	38	0.629211	0.996704	FALSE
LR_volume	male	Lhx8.GABA.1	-1.14724e-08	2.66484e-08	38	0.666588	0.996704	FALSE
LR_volume	male	Onecut2.GABA.2	-1.89281e-08	4.33859e-08	38	0.668681	0.996704	FALSE
LR_volume	male	Tmem119.Immune	-9.79205e-09	2.14297e-08	38	0.676142	0.996704	FALSE
LR_volume	male	OPC	-1.13266e-08	2.32629e-08	38	0.686835	0.996704	FALSE
LR_volume	male	Gpr149.GLU.3	-1.89394e-08	2.56386e-08	38	0.769958	0.996704	FALSE
LR_volume	male	Caprin2.GLU.6	-2.53348e-08	3.15816e-08	38	0.788782	0.996704	FALSE
LR_volume	male	Trh.GLU.2	-2.84367e-08	3.07309e-08	38	0.822607	0.996704	FALSE
LR_volume	male	Lhx6.GABA.1	-4.00411e-08	3.18069e-08	38	0.895964	0.996704	FALSE
LR_volume	male	Foxb1.GLU.8	-2.81813e-08	2.19266e-08	38	0.900649	0.996704	FALSE
LR_volume	male	Hdc.GABA.1	-3.44768e-08	2.25619e-08	38	0.936756	0.996704	FALSE
LR_volume	male	Endothelial	-3.64685e-08	2.31714e-08	38	0.94224	0.996704	FALSE
LR_volume	male	Irx5.GLU.2	-4.21405e-08	2.57165e-08	38	0.949357	0.996704	FALSE
LR_volume	male	Tent5a.GLU.2	-6.03717e-08	3.53531e-08	38	0.956152	0.996704	FALSE
LR_volume	male	Lmx1a.GLU.2	-5.06874e-08	2.75774e-08	38	0.966969	0.996704	FALSE
LR_volume	male	Nxph4.GLU.2	-6.81981e-08	3.58452e-08	38	0.971452	0.996704	FALSE
LR_volume	male	Meis2.GABA.5	-4.76796e-08	2.27772e-08	38	0.981839	0.996704	FALSE
LR_volume	male	Chat.GABA.7	-8.36437e-08	3.07883e-08	38	0.996704	0.996704	FALSE
LR_volume	sex_combined	Etnppl.Astrocytes	3.39257e-08	1.28092e-08	38	0.00404199	0.153596	FALSE
LR_volume	sex_combined	Ependymal	2.37895e-08	1.28409e-08	38	0.0319674	0.452174	FALSE
LR_volume	sex_combined	Tanycytes	2.57158e-08	1.42631e-08	38	0.0356979	0.452174	FALSE
LR_volume	sex_combined	OPC	1.87121e-08	1.41063e-08	38	0.0923364	0.877196	FALSE
LR_volume	sex_combined	Il1rapl2.GABA.1	4.75066e-08	4.0945e-08	38	0.122973	0.934593	FALSE
LR_volume	sex_combined	Onecut2.GABA.2	1.90571e-08	3.22263e-08	38	0.277142	0.999568	FALSE
LR_volume	sex_combined	Ghrh.GABA.3	1.71382e-08	3.43969e-08	38	0.309154	0.999568	FALSE
LR_volume	sex_combined	Dcn.Fibroblasts	3.85873e-09	1.14289e-08	38	0.367822	0.999568	FALSE
LR_volume	sex_combined	Endothelial	1.90844e-09	1.18908e-08	38	0.436245	0.999568	FALSE
LR_volume	sex_combined	Ermn.Oligodendrocytes	4.50878e-10	1.26882e-08	38	0.485826	0.999568	FALSE
LR_volume	sex_combined	Gpr17.Oligodendrocytes	-1.17066e-10	1.96763e-08	38	0.502374	0.999568	FALSE
LR_volume	sex_combined	Tac2.GLU.5	-1.68103e-09	1.41083e-08	38	0.547422	0.999568	FALSE
LR_volume	sex_combined	Mural	-2.02954e-09	1.36537e-08	38	0.559083	0.999568	FALSE
LR_volume	sex_combined	Ppp1r17.GABA.1	-7.52417e-09	1.92121e-08	38	0.652337	0.999568	FALSE
LR_volume	sex_combined	Cd40.GLU.3	-7.67457e-09	1.7229e-08	38	0.672001	0.999568	FALSE
LR_volume	sex_combined	F13a1.Immune	-1.09367e-08	1.41323e-08	38	0.7805	0.999568	FALSE
LR_volume	sex_combined	Tent5a.GLU.2	-1.6458e-08	1.81804e-08	38	0.817336	0.999568	FALSE
LR_volume	sex_combined	Vipr2.GABA.2	-1.72245e-08	1.83968e-08	38	0.825435	0.999568	FALSE
LR_volume	sex_combined	Lhx6.GABA.1	-1.52339e-08	1.56795e-08	38	0.83437	0.999568	FALSE
LR_volume	sex_combined	Hdc.GABA.1	-1.19769e-08	1.20408e-08	38	0.840058	0.999568	FALSE
LR_volume	sex_combined	Nkx2.4.GABA.3	-1.80212e-08	1.7318e-08	38	0.85097	0.999568	FALSE
LR_volume	sex_combined	Mixed.GABA.2	-2.04123e-08	1.93189e-08	38	0.854651	0.999568	FALSE
LR_volume	sex_combined	Gpr149.GLU.3	-1.84673e-08	1.41208e-08	38	0.904531	0.999568	FALSE
LR_volume	sex_combined	Samd3.GLU.2	-2.57308e-08	1.9215e-08	38	0.909732	0.999568	FALSE
LR_volume	sex_combined	Tmem119.Immune	-1.59855e-08	1.16378e-08	38	0.915213	0.999568	FALSE
LR_volume	sex_combined	Lef1.GABA.1	-3.0536e-08	2.08175e-08	38	0.92879	0.999568	FALSE
LR_volume	sex_combined	Chat.GABA.7	-2.57529e-08	1.74164e-08	38	0.930383	0.999568	FALSE
LR_volume	sex_combined	Foxb1.GLU.8	-2.09481e-08	1.34014e-08	38	0.940989	0.999568	FALSE
LR_volume	sex_combined	Agrp.GABA.4	-3.5331e-08	2.11186e-08	38	0.952835	0.999568	FALSE
LR_volume	sex_combined	Foxb1.GLU.2	-2.79163e-08	1.51641e-08	38	0.967185	0.999568	FALSE
LR_volume	sex_combined	Sst.GABA.4	-4.60656e-08	2.01607e-08	38	0.988841	0.999568	FALSE
LR_volume	sex_combined	Nxph4.GLU.2	-4.2813e-08	1.73334e-08	38	0.993244	0.999568	FALSE
LR_volume	sex_combined	Caprin2.GLU.6	-3.81619e-08	1.42456e-08	38	0.996306	0.999568	FALSE
LR_volume	sex_combined	Lmx1a.GLU.2	-3.80156e-08	1.39277e-08	38	0.996828	0.999568	FALSE
LR_volume	sex_combined	Trh.GLU.2	-4.37537e-08	1.60038e-08	38	0.996871	0.999568	FALSE
LR_volume	sex_combined	Irx5.GLU.2	-3.61014e-08	1.29224e-08	38	0.997395	0.999568	FALSE
LR_volume	sex_combined	Meis2.GABA.5	-3.95679e-08	1.30177e-08	38	0.998815	0.999568	FALSE
LR_volume	sex_combined	Lhx8.GABA.1	-4.20319e-08	1.26177e-08	38	0.999568	0.999568	FALSE
PG_volume	female	Foxb1.GLU.8	3.52981e-08	2.30257e-08	38	0.0626389	0.992789	FALSE
PG_volume	female	Meis2.GABA.5	2.09887e-08	2.10277e-08	38	0.159105	0.992789	FALSE
PG_volume	female	Etnppl.Astrocytes	2.20838e-08	2.36234e-08	38	0.174939	0.992789	FALSE
PG_volume	female	OPC	1.46613e-08	2.03481e-08	38	0.235601	0.992789	FALSE
PG_volume	female	Dcn.Fibroblasts	1.99626e-08	2.77868e-08	38	0.236249	0.992789	FALSE
PG_volume	female	Lef1.GABA.1	2.02167e-08	4.34284e-08	38	0.32078	0.992789	FALSE
PG_volume	female	Lhx6.GABA.1	9.12825e-09	2.41182e-08	38	0.352537	0.992789	FALSE
PG_volume	female	Tanycytes	6.55457e-09	2.42614e-08	38	0.393517	0.992789	FALSE
PG_volume	female	Caprin2.GLU.6	2.31393e-09	3.01865e-08	38	0.469449	0.992789	FALSE
PG_volume	female	Ghrh.GABA.3	3.89121e-10	2.99272e-08	38	0.494813	0.992789	FALSE
PG_volume	female	Agrp.GABA.4	1.04841e-12	3.44612e-08	38	0.499988	0.992789	FALSE
PG_volume	female	Ependymal	-1.7254e-10	2.16676e-08	38	0.503177	0.992789	FALSE
PG_volume	female	Hdc.GABA.1	-6.99949e-10	2.29574e-08	38	0.512161	0.992789	FALSE
PG_volume	female	Chat.GABA.7	-1.23333e-09	3.94394e-08	38	0.512473	0.992789	FALSE
PG_volume	female	Il1rapl2.GABA.1	-4.97783e-09	3.61514e-08	38	0.554759	0.992789	FALSE
PG_volume	female	Lhx8.GABA.1	-4.41202e-09	2.46377e-08	38	0.571061	0.992789	FALSE
PG_volume	female	Vipr2.GABA.2	-6.61223e-09	3.13247e-08	38	0.58359	0.992789	FALSE
PG_volume	female	Trh.GLU.2	-1.45001e-08	3.29206e-08	38	0.670197	0.992789	FALSE
PG_volume	female	Ermn.Oligodendrocytes	-1.26158e-08	2.53233e-08	38	0.690825	0.992789	FALSE
PG_volume	female	Irx5.GLU.2	-1.61113e-08	2.60153e-08	38	0.732141	0.992789	FALSE
PG_volume	female	Mural	-1.52939e-08	2.43727e-08	38	0.734836	0.992789	FALSE
PG_volume	female	Foxb1.GLU.2	-1.72003e-08	2.54193e-08	38	0.75069	0.992789	FALSE
PG_volume	female	Gpr149.GLU.3	-1.80154e-08	2.40835e-08	38	0.772782	0.992789	FALSE
PG_volume	female	Sst.GABA.4	-2.7605e-08	3.40314e-08	38	0.791363	0.992789	FALSE
PG_volume	female	Tac2.GLU.5	-1.98221e-08	2.42574e-08	38	0.793081	0.992789	FALSE
PG_volume	female	Gpr17.Oligodendrocytes	-2.82264e-08	3.01698e-08	38	0.825256	0.992789	FALSE
PG_volume	female	Lmx1a.GLU.2	-2.62078e-08	2.58803e-08	38	0.844388	0.992789	FALSE
PG_volume	female	Tent5a.GLU.2	-4.22919e-08	3.4082e-08	38	0.892676	0.992789	FALSE
PG_volume	female	Cd40.GLU.3	-3.80616e-08	2.93134e-08	38	0.902931	0.992789	FALSE
PG_volume	female	Mixed.GABA.2	-4.49005e-08	3.28228e-08	38	0.914338	0.992789	FALSE
PG_volume	female	Ppp1r17.GABA.1	-4.49472e-08	3.02686e-08	38	0.931221	0.992789	FALSE
PG_volume	female	Samd3.GLU.2	-4.50906e-08	3.02876e-08	38	0.931723	0.992789	FALSE
PG_volume	female	Nkx2.4.GABA.3	-4.80131e-08	3.11392e-08	38	0.93845	0.992789	FALSE
PG_volume	female	Onecut2.GABA.2	-4.28005e-08	2.63741e-08	38	0.947686	0.992789	FALSE
PG_volume	female	Endothelial	-3.89201e-08	2.17264e-08	38	0.963383	0.992789	FALSE
PG_volume	female	Tmem119.Immune	-3.59307e-08	1.99456e-08	38	0.964183	0.992789	FALSE
PG_volume	female	Nxph4.GLU.2	-6.65818e-08	3.07597e-08	38	0.98479	0.992789	FALSE
PG_volume	female	F13a1.Immune	-6.31748e-08	2.58218e-08	38	0.992789	0.992789	FALSE
PG_volume	male	Tac2.GLU.5	8.30114e-08	2.94903e-08	38	0.00243985	0.0927143	FALSE
PG_volume	male	Lef1.GABA.1	1.31441e-07	5.5632e-08	38	0.00907166	0.172362	FALSE
PG_volume	male	Caprin2.GLU.6	5.14887e-08	2.83144e-08	38	0.0344965	0.325529	FALSE
PG_volume	male	Agrp.GABA.4	7.61046e-08	4.4641e-08	38	0.0441146	0.325529	FALSE
PG_volume	male	Hdc.GABA.1	4.95313e-08	3.0258e-08	38	0.0508189	0.325529	FALSE
PG_volume	male	Chat.GABA.7	7.59712e-08	4.65671e-08	38	0.0513993	0.325529	FALSE
PG_volume	male	Sst.GABA.4	5.47717e-08	3.89646e-08	38	0.07991	0.433797	FALSE
PG_volume	male	Lhx8.GABA.1	3.51179e-08	2.81606e-08	38	0.106188	0.504394	FALSE
PG_volume	male	Gpr17.Oligodendrocytes	3.12925e-08	3.30621e-08	38	0.171953	0.726022	FALSE
PG_volume	male	Onecut2.GABA.2	1.45129e-08	3.95192e-08	38	0.356722	0.791126	FALSE
PG_volume	male	Ghrh.GABA.3	1.17421e-08	3.36085e-08	38	0.363402	0.791126	FALSE
PG_volume	male	Trh.GLU.2	9.70678e-09	3.02833e-08	38	0.374282	0.791126	FALSE
PG_volume	male	Meis2.GABA.5	7.06739e-09	2.85632e-08	38	0.402288	0.791126	FALSE
PG_volume	male	Nkx2.4.GABA.3	8.57079e-09	4.19691e-08	38	0.419092	0.791126	FALSE
PG_volume	male	Lmx1a.GLU.2	3.69165e-09	2.59627e-08	38	0.443465	0.791126	FALSE
PG_volume	male	Il1rapl2.GABA.1	4.86255e-09	3.80527e-08	38	0.44916	0.791126	FALSE
PG_volume	male	Gpr149.GLU.3	3.28511e-09	2.83308e-08	38	0.453844	0.791126	FALSE
PG_volume	male	Tent5a.GLU.2	3.01112e-09	3.59125e-08	38	0.466589	0.791126	FALSE
PG_volume	male	Mixed.GABA.2	3.49228e-09	4.1661e-08	38	0.466597	0.791126	FALSE
PG_volume	male	Irx5.GLU.2	1.93429e-09	2.61447e-08	38	0.470512	0.791126	FALSE
PG_volume	male	Ppp1r17.GABA.1	1.73153e-09	3.25015e-08	38	0.478756	0.791126	FALSE
PG_volume	male	Lhx6.GABA.1	1.37506e-09	2.72979e-08	38	0.479913	0.791126	FALSE
PG_volume	male	Cd40.GLU.3	1.15453e-09	3.13885e-08	38	0.485329	0.791126	FALSE
PG_volume	male	Dcn.Fibroblasts	-6.3105e-10	2.64427e-08	38	0.50952	0.791126	FALSE
PG_volume	male	OPC	-1.12215e-09	2.18523e-08	38	0.520477	0.791126	FALSE
PG_volume	male	Tanycytes	-6.29608e-09	2.65399e-08	38	0.593761	0.867805	FALSE
PG_volume	male	Vipr2.GABA.2	-1.71334e-08	3.47452e-08	38	0.689035	0.969753	FALSE
PG_volume	male	Foxb1.GLU.8	-1.75473e-08	2.4653e-08	38	0.761697	0.9901	FALSE
PG_volume	male	Foxb1.GLU.2	-2.77239e-08	3.14472e-08	38	0.811004	0.9901	FALSE
PG_volume	male	Etnppl.Astrocytes	-2.06119e-08	2.14941e-08	38	0.83121	0.9901	FALSE
PG_volume	male	Endothelial	-2.52187e-08	2.60901e-08	38	0.833128	0.9901	FALSE
PG_volume	male	Samd3.GLU.2	-3.31184e-08	3.21197e-08	38	0.848751	0.9901	FALSE
PG_volume	male	Ependymal	-2.81775e-08	2.05416e-08	38	0.914926	0.9901	FALSE
PG_volume	male	Mural	-4.02311e-08	2.73025e-08	38	0.929696	0.9901	FALSE
PG_volume	male	Ermn.Oligodendrocytes	-3.39069e-08	2.23401e-08	38	0.935463	0.9901	FALSE
PG_volume	male	Nxph4.GLU.2	-5.36657e-08	3.48906e-08	38	0.93799	0.9901	FALSE
PG_volume	male	F13a1.Immune	-6.08125e-08	2.87088e-08	38	0.982923	0.991405	FALSE
PG_volume	male	Tmem119.Immune	-5.2571e-08	2.20645e-08	38	0.991405	0.991405	FALSE
PG_volume	sex_combined	Hdc.GABA.1	2.49245e-08	1.40426e-08	38	0.0379561	0.850922	FALSE
PG_volume	sex_combined	Agrp.GABA.4	3.48272e-08	2.50678e-08	38	0.0823677	0.850922	FALSE
PG_volume	sex_combined	Dcn.Fibroblasts	2.09053e-08	1.63063e-08	38	0.0999144	0.850922	FALSE
PG_volume	sex_combined	Lef1.GABA.1	3.27927e-08	2.71544e-08	38	0.113593	0.850922	FALSE
PG_volume	sex_combined	Tac2.GLU.5	2.01355e-08	1.69832e-08	38	0.117887	0.850922	FALSE
PG_volume	sex_combined	Sst.GABA.4	2.59658e-08	2.49042e-08	38	0.148561	0.850922	FALSE
PG_volume	sex_combined	Tanycytes	1.382e-08	1.43228e-08	38	0.167299	0.850922	FALSE
PG_volume	sex_combined	Caprin2.GLU.6	1.42991e-08	1.55655e-08	38	0.179142	0.850922	FALSE
PG_volume	sex_combined	Ghrh.GABA.3	1.51391e-08	1.8918e-08	38	0.211782	0.894192	FALSE
PG_volume	sex_combined	Ependymal	8.03611e-09	1.18115e-08	38	0.248137	0.942919	FALSE
PG_volume	sex_combined	Chat.GABA.7	1.15979e-08	2.61e-08	38	0.32839	0.946213	FALSE
PG_volume	sex_combined	Meis2.GABA.5	5.59746e-09	1.42019e-08	38	0.346741	0.946213	FALSE
PG_volume	sex_combined	Irx5.GLU.2	4.46223e-09	1.54319e-08	38	0.386231	0.946213	FALSE
PG_volume	sex_combined	Foxb1.GLU.8	4.22827e-09	1.49528e-08	38	0.388675	0.946213	FALSE
PG_volume	sex_combined	Etnppl.Astrocytes	3.26077e-09	1.20899e-08	38	0.393691	0.946213	FALSE
PG_volume	sex_combined	Gpr149.GLU.3	3.77214e-09	1.46504e-08	38	0.398405	0.946213	FALSE
PG_volume	sex_combined	Tent5a.GLU.2	2.83187e-09	1.84462e-08	38	0.438994	0.951378	FALSE
PG_volume	sex_combined	Ppp1r17.GABA.1	2.46699e-09	1.98932e-08	38	0.450653	0.951378	FALSE
PG_volume	sex_combined	OPC	-1.46019e-09	1.23036e-08	38	0.547236	0.988651	FALSE
PG_volume	sex_combined	Lhx8.GABA.1	-1.8543e-09	1.41786e-08	38	0.552026	0.988651	FALSE
PG_volume	sex_combined	Foxb1.GLU.2	-4.55436e-09	1.48396e-08	38	0.620543	0.988651	FALSE
PG_volume	sex_combined	Trh.GLU.2	-7.83462e-09	2.03555e-08	38	0.64984	0.988651	FALSE
PG_volume	sex_combined	Il1rapl2.GABA.1	-1.10275e-08	2.30376e-08	38	0.683915	0.988651	FALSE
PG_volume	sex_combined	Ermn.Oligodendrocytes	-7.5415e-09	1.44222e-08	38	0.699482	0.988651	FALSE
PG_volume	sex_combined	Lhx6.GABA.1	-1.09999e-08	1.51731e-08	38	0.765763	0.988651	FALSE
PG_volume	sex_combined	Vipr2.GABA.2	-1.47683e-08	1.91035e-08	38	0.780259	0.988651	FALSE
PG_volume	sex_combined	Cd40.GLU.3	-1.38137e-08	1.70669e-08	38	0.790853	0.988651	FALSE
PG_volume	sex_combined	Lmx1a.GLU.2	-1.29505e-08	1.57878e-08	38	0.793972	0.988651	FALSE
PG_volume	sex_combined	Gpr17.Oligodendrocytes	-1.55092e-08	1.83071e-08	38	0.80155	0.988651	FALSE
PG_volume	sex_combined	Nkx2.4.GABA.3	-1.89774e-08	2.19069e-08	38	0.806831	0.988651	FALSE
PG_volume	sex_combined	Mural	-1.36029e-08	1.51451e-08	38	0.815453	0.988651	FALSE
PG_volume	sex_combined	Endothelial	-1.17974e-08	1.22343e-08	38	0.832548	0.988651	FALSE
PG_volume	sex_combined	Mixed.GABA.2	-2.88769e-08	2.06064e-08	38	0.919446	0.989832	FALSE
PG_volume	sex_combined	Nxph4.GLU.2	-3.27749e-08	2.1899e-08	38	0.932756	0.989832	FALSE
PG_volume	sex_combined	Onecut2.GABA.2	-2.65147e-08	1.65862e-08	38	0.945045	0.989832	FALSE
PG_volume	sex_combined	F13a1.Immune	-2.85812e-08	1.65117e-08	38	0.958271	0.989832	FALSE
PG_volume	sex_combined	Samd3.GLU.2	-3.17376e-08	1.76604e-08	38	0.963841	0.989832	FALSE
PG_volume	sex_combined	Tmem119.Immune	-2.74212e-08	1.1819e-08	38	0.989832	0.989832	FALSE
HT_volume	male	Vipr2.GABA.2	7.97067e-08	4.34839e-08	38	0.0334	0.987235	FALSE
HT_volume	male	F13a1.Immune	3.88726e-08	3.44376e-08	38	0.129494	0.987235	FALSE
HT_volume	male	Gpr17.Oligodendrocytes	4.30849e-08	4.10092e-08	38	0.146718	0.987235	FALSE
HT_volume	male	Endothelial	2.85455e-08	2.76561e-08	38	0.150999	0.987235	FALSE
HT_volume	male	OPC	2.01173e-08	2.77443e-08	38	0.234197	0.987235	FALSE
HT_volume	male	Etnppl.Astrocytes	2.00383e-08	2.85241e-08	38	0.241182	0.987235	FALSE
HT_volume	male	Dcn.Fibroblasts	1.84205e-08	2.96986e-08	38	0.267548	0.987235	FALSE
HT_volume	male	Ghrh.GABA.3	1.93319e-08	3.91183e-08	38	0.310586	0.987235	FALSE
HT_volume	male	Mixed.GABA.2	2.27549e-08	4.84573e-08	38	0.319325	0.987235	FALSE
HT_volume	male	Foxb1.GLU.8	1.09485e-08	3.20933e-08	38	0.366497	0.987235	FALSE
HT_volume	male	Cd40.GLU.3	1.06851e-08	3.44865e-08	38	0.378343	0.987235	FALSE
HT_volume	male	Meis2.GABA.5	6.24519e-09	2.76397e-08	38	0.41062	0.987235	FALSE
HT_volume	male	Ependymal	6.27779e-09	2.80488e-08	38	0.41145	0.987235	FALSE
HT_volume	male	Il1rapl2.GABA.1	3.57999e-09	4.66171e-08	38	0.469393	0.987235	FALSE
HT_volume	male	Hdc.GABA.1	7.68447e-10	2.47272e-08	38	0.487604	0.987235	FALSE
HT_volume	male	Mural	-1.31458e-09	3.54731e-08	38	0.514781	0.987235	FALSE
HT_volume	male	Lhx8.GABA.1	-3.94796e-09	2.70526e-08	38	0.558014	0.987235	FALSE
HT_volume	male	Tanycytes	-5.06894e-09	3.40623e-08	38	0.55915	0.987235	FALSE
HT_volume	male	Tmem119.Immune	-5.55304e-09	2.57501e-08	38	0.58537	0.987235	FALSE
HT_volume	male	Gpr149.GLU.3	-7.11054e-09	3.0946e-08	38	0.590866	0.987235	FALSE
HT_volume	male	Ermn.Oligodendrocytes	-9.64347e-09	2.94569e-08	38	0.628308	0.987235	FALSE
HT_volume	male	Nxph4.GLU.2	-2.21384e-08	4.25378e-08	38	0.698622	0.987235	FALSE
HT_volume	male	Chat.GABA.7	-2.15068e-08	3.99643e-08	38	0.704764	0.987235	FALSE
HT_volume	male	Foxb1.GLU.2	-2.56421e-08	3.16529e-08	38	0.79106	0.987235	FALSE
HT_volume	male	Onecut2.GABA.2	-3.71039e-08	4.20781e-08	38	0.811054	0.987235	FALSE
HT_volume	male	Nkx2.4.GABA.3	-4.0835e-08	4.53465e-08	38	0.816076	0.987235	FALSE
HT_volume	male	Agrp.GABA.4	-4.25603e-08	4.06564e-08	38	0.852411	0.987235	FALSE
HT_volume	male	Ppp1r17.GABA.1	-4.06678e-08	3.80728e-08	38	0.857276	0.987235	FALSE
HT_volume	male	Lef1.GABA.1	-4.58345e-08	3.75489e-08	38	0.888893	0.987235	FALSE
HT_volume	male	Lhx6.GABA.1	-4.2108e-08	3.10821e-08	38	0.912249	0.987235	FALSE
HT_volume	male	Sst.GABA.4	-6.66429e-08	4.60103e-08	38	0.926252	0.987235	FALSE
HT_volume	male	Tac2.GLU.5	-5.04983e-08	3.36598e-08	38	0.933226	0.987235	FALSE
HT_volume	male	Lmx1a.GLU.2	-4.62557e-08	3.00338e-08	38	0.938235	0.987235	FALSE
HT_volume	male	Caprin2.GLU.6	-6.13966e-08	3.84301e-08	38	0.944936	0.987235	FALSE
HT_volume	male	Tent5a.GLU.2	-7.16048e-08	3.82256e-08	38	0.969481	0.987235	FALSE
HT_volume	male	Samd3.GLU.2	-7.71218e-08	4.01944e-08	38	0.97249	0.987235	FALSE
HT_volume	male	Irx5.GLU.2	-6.22521e-08	3.00979e-08	38	0.980695	0.987235	FALSE
HT_volume	male	Trh.GLU.2	-8.07314e-08	3.6149e-08	38	0.987235	0.987235	FALSE
